# Fit-for-purpose bioanalytical validation of a three-cytokine human PBMC ELISpot panel (IFN-γ, IL-2, IL-4) using CEFX and CPI antigen pools for clinical trial immunomonitoring under a GLP-aligned quality system

**DOI:** 10.64898/2026.11.22.26368554

**Authors:** Kaitong Li, Min Tang, Xiaoliang Zhai, Hongxu Cao, Peng Guo, Ning Zhang, Pengyang Fan, Lijie Jiang, Zhenyuan Cui, Hongjuan Wang, Zhuo Wang

## Abstract

Cellular immunity is an increasingly required endpoint in clinical trials of vaccines, immuno-oncology agents, and cell therapies. Multi-cytokine validation packages under a single quality system remain uncommon, and the permissible interval between blood draw and plating or freezing is rarely demonstrated experimentally. We performed GLP-aligned, fit-for-purpose validation of three human peripheral blood mononuclear cell (PBMC) ELISpot assays, following Global CRO Council recommendations and FDA, NMPA, and CFDI guidance. IFN-γ and IL-2 were stimulated with CEFX Ultra SuperStim Pool (24 h each, plus a validated 48 h IFN-γ regimen) and IL-4 with CPI Antigen Pool (CTL-CPI-001; 48 h) throughout all validation arms. We characterized limit of detection (LOD), lower limit of quantification (LLOQ), precision, linearity across six plating densities, robustness, pre-analytical PBMC functional stability under five delayed-processing conditions in fresh and cryopreserved arms. All assays met predefined criteria (≥80% of samples with %CV ≤40% above LLOQ; R^2^ ≥0.97); LOD/LLOQ were 13/20 and 37/45 SFU/well for IFN-γ at 24 h and 48 h, 9/27 for IL-2, and 4/27 for IL-4. Freshly plated PBMC remained within acceptance after up to 8 h plus 24 h of ambient holding, whereas cryopreservation after prolonged delay failed at 8+16 h for IL-2 and IL-4 and at 8+24 h for all three assays, driven by post-thaw viability <80%. These data define evidence-based sample-handling windows for multicenter trials. The resulting three-cytokine platform is fit-for-purpose for regulated clinical immunomonitoring.
