## Supplementary material for "Fit-for-purpose bioanalytical validation of a three-cytokine human PBMC ELISpot panel (IFN-γ, IL-2, IL-4) using CEFX and CPI antigen pools for clinical trial immunomonitoring under a GLP-aligned quality system": _INDEX.csv

Supp_ID	Report	Annex_No	Data_Rows	Annex_Title	File
1	IFN-g	1	33	Supplementary Table 1 LOD data statistical summary (24 h stimulation)	Table_S01.csv
2	IFN-g	2	33	Supplementary Table 2 LOD data statistical summary (48 h stimulation)	Table_S02.csv
3	IFN-g	3	88	Supplementary Table 3 LLOQ data statistical summary (24 h stimulation)(1/4) ; Supplementary Table 3 LLOQ data statistical summary (24 h stimulation)(2/4) ; Supplementary Table 3 LLOQ data statistical summary (24 h stimulation)(3/4	Table_S03.csv
4	IFN-g	4	88	Supplementary Table 4 LLOQ data statistical summary (48 h stimulation)(1/4) ; Supplementary Table 4 LLOQ data statistical summary (48 h stimulation)(2/4) ; Supplementary Table 4 LLOQ data statistical summary (48 h stimulation)(3/4	Table_S04.csv
5	IFN-g	5	87	Supplementary Table 5 analytical run blank sample (Blank) results summary table (1/2) ; Supplementary Table 5 analytical run blank sample (Blank) results summary table (2/2)	Table_S05.csv
6	IFN-g	6	462	Supplementary Table 6 analytical runPBMC validation sampledata statistical summary (1/11) ; Supplementary Table 6 analytical runPBMC validation sampledata statistical summary (2/11) ; Supplementary Table 6 analytical runPBMC validation sampledata statistical summary (3/11) ; Supplementary Table 6 analytical runPBMC validation	Table_S06.csv
7	IFN-g	7	99	Supplementary Table 7 precision validation sample data statistical summary (24 h stimulation)(1/3) ; Supplementary Table 7 precision validation sample data statistical summary (24 h stimulation)(2/3) ; Supplementary Table 7 precision validation sample data statistical summary (24 h stimulation)(3/3)	Table_S07.csv
8	IFN-g	8	99	Supplementary Table 8 precision validation sample data statistical summary (48 h stimulation)(1/3) ; Supplementary Table 8 precision validation sample data statistical summary (48 h stimulation)(2/3) ; Supplementary Table 8 precision validation sample data statistical summary (48 h stimulation)(3/3)	Table_S08.csv
9	IFN-g	9	33	Supplementary Table 9 robustness validation sample data statistical summary (24 h stimulation)	Table_S09.csv
10	IFN-g	10	33	Supplementary Table 10 robustness validation sample data statistical summary (48 h stimulation)	Table_S10.csv
11	IFN-g	11	33	Supplementary Table 11robustness validation sample data statistical summary (24 h stimulation, for deviation report D01)	Table_S11.csv
12	IFN-g	12	28	Supplementary Table 12 PBMC functional stability validation sample data statistical summary (24 h stimulation)(1/2) ; Supplementary Table 12 PBMC functional stability validation sample data statistical summary (24 h stimulation)(2/2)	Table_S12.csv
13	IFN-g	13	28	Supplementary Table 13 PBMC functional stability validation sample data statistical summary (48 h stimulation)(1/2) ; Supplementary Table 13 PBMC functional stability validation sample data statistical summary (48 h stimulation)(2/2)	Table_S13.csv
14	IFN-g	14	22	Supplementary Table 14 linearity validation sample data statistical summary (24 h stimulation)	Table_S14.csv
15	IFN-g	15	22	Supplementary Table 15 linearity validation sample data statistical summary (48 h stimulation)	Table_S15.csv
16	IFN-g	16	10	Supplementary Table 16 additional linearity validation sample data statistical summary (48 h stimulation)	Table_S16.csv
17	IFN-g	17	44	Supplementary Table 17 partial validation results statistical summary (1/2) ; Supplementary Table 17 partial validation results statistical summary (2/2)	Table_S17.csv
18	IL-2	1	33	Supplementary Table 1 LOD data statistical summary	Table_S18.csv
19	IL-2	2	84	Supplementary Table 2 LLOQ data statistical summary (1/4) ; Supplementary Table 2 LLOQ data statistical summary (2/4) ; Supplementary Table 2 LLOQ data statistical summary (3/4) ; Supplementary Table 2 LLOQ data statistical summary	Table_S19.csv
20	IL-2	3	44	Supplementary Table 3 analytical run blank sample (Blank) results summary table (1/2) ; Supplementary Table 3 analytical run blank sample (Blank) results summary table (2/2)	Table_S20.csv
21	IL-2	4	204	Supplementary Table 4 analytical-run PBMC validation sample QC data statistical summary (1/5) ; Supplementary Table 4 analytical-run PBMC validation sample QC data statistical summary (2/5) ; Supplementary Table 4 analytical-run PBMC validation sample QC data statistical summary (3/5) ; Supplementary Table 4 analytical runPBM	Table_S21.csv
22	IL-2	5	99	Supplementary Table 5 precision validation sample data statistical summary (1/3) ; Supplementary Table 5 precision validation sample data statistical summary (2/3) ; Supplementary Table 5 precision validation sample data statistical summary (3/3)	Table_S22.csv
23	IL-2	6	33	Supplementary Table 6 robustness validation sample data statistical summary	Table_S23.csv
24	IL-2	7	28	Supplementary Table 7 PBMC functional stability validation sample data statistical summary (1/2) ; Supplementary Table 7 PBMC functional stability validation sample data statistical summary (2/2)	Table_S24.csv
25	IL-2	8	22	Supplementary Table 8 linearity validation sample data statistical summary	Table_S25.csv
27	IL-4	1	33	Supplementary Table 1 LOD data statistical summary	Table_S27.csv
28	IL-4	2	84	Supplementary Table 2 LLOQ data statistical summary (1/4) ; Supplementary Table 2 LLOQ data statistical summary (2/4) ; Supplementary Table 2 LLOQ data statistical summary (3/4) ; Supplementary Table 2 LLOQ data statistical summary	Table_S28.csv
29	IL-4	3	57	Supplementary Table 3 analytical run blank sample (Blank) results summary table (1/2) ; Supplementary Table 3 analytical run blank sample (Blank) results summary table (2/2)	Table_S29.csv
30	IL-4	4	219	Supplementary Table 4 analytical-run PBMC validation sample QC data statistical summary (1/6) ; Supplementary Table 4 analytical-run PBMC validation sample QC data statistical summary (2/6) ; Supplementary Table 4 analytical-run PBMC validation sample QC data statistical summary (3/6) ; Supplementary Table 4 analytical runPBM	Table_S30.csv
31	IL-4	5	99	Supplementary Table 5 precision validation sample data statistical summary (1/3) ; Supplementary Table 5 precision validation sample data statistical summary (2/3) ; Supplementary Table 5 precision validation sample data statistical summary (3/3)	Table_S31.csv
32	IL-4	6	33	Supplementary Table 6 robustness validation sample data statistical summary	Table_S32.csv
33	IL-4	7	28	Supplementary Table 7 PBMC functional stability validation sample data statistical summary (1/2) ; Supplementary Table 7 PBMC functional stability validation sample data statistical summary (2/2)	Table_S33.csv
34	IL-4	8	22	Supplementary Table 8 linearity validation sample data statistical summary	Table_S34.csv
