## Supplementary material for "Fit-for-purpose bioanalytical validation of a three-cytokine human PBMC ELISpot panel (IFN-γ, IL-2, IL-4) using CEFX and CPI antigen pools for clinical trial immunomonitoring under a GLP-aligned quality system": Figure2_precision_ranges.csv

assay	metric	lo	hi
IFN-g 24h	Intra	0.06	26.64
IFN-g 24h	Inter	3.51	22.44
IFN-g 48h	Intra	0.04	26.46
IFN-g 48h	Inter	3.77	25.15
IL-2 24h	Intra	0.0	32.76
IL-2 24h	Inter	7.63	25.82
IL-4 48h	Intra	0.49	37.98
IL-4 48h	Inter	10.34	24.41
