## Supplementary material for "Fit-for-purpose bioanalytical validation of a three-cytokine human PBMC ELISpot panel (IFN-γ, IL-2, IL-4) using CEFX and CPI antigen pools for clinical trial immunomonitoring under a GLP-aligned quality system": Figure4_stability_pass.csv

assay	condition	passed	total	pass_pct
IFN-g 24h CEFX	2	11	12	91.7
IFN-g 24h CEFX	3	12	12	100.0
IFN-g 24h CEFX	4	12	12	100.0
IFN-g 24h CEFX	5	11	12	91.7
IFN-g 48h CEFX	2	8	10	80.0
IFN-g 48h CEFX	3	9	10	90.0
IFN-g 48h CEFX	4	9	10	90.0
IFN-g 48h CEFX	5	9	10	90.0
IL-2 24h CEFX	2	12	12	100.0
IL-2 24h CEFX	3	12	12	100.0
IL-2 24h CEFX	4	12	12	100.0
IL-2 24h CEFX	5	11	12	91.7
IL-4 48h CPI	2	12	12	100.0
IL-4 48h CPI	3	12	12	100.0
IL-4 48h CPI	4	12	12	100.0
IL-4 48h CPI	5	11	12	91.7
