## Supplementary material for "Fit-for-purpose bioanalytical validation of a three-cytokine human PBMC ELISpot panel (IFN-γ, IL-2, IL-4) using CEFX and CPI antigen pools for clinical trial immunomonitoring under a GLP-aligned quality system": Table2_summary.csv

assay	antigen	time_h	LOD	LLOQ	intra_cv	inter_cv	R2	R2_pass	robustness	stability
IFN-g	CEFX	24	13	20	0.06-26.64	3.51-22.44	0.9753-0.9989	6/6	Pass	Pass
IFN-g	CEFX	48	37	45	0.04-26.46	3.77-25.15	0.9909-0.9980	6/6*	Pass	Pass
IL-2	CEFX	24	9	27	0.00-32.76	7.63-25.82	0.9879-0.9973	6/6	Pass	Pass
IL-4	CPI	48	4	27	0.49-37.98	10.34-24.41	0.9859-0.9968	6/6	Pass	Pass
