## Supplementary material for "Fit-for-purpose bioanalytical validation of a three-cytokine human PBMC ELISpot panel (IFN-γ, IL-2, IL-4) using CEFX and CPI antigen pools for clinical trial immunomonitoring under a GLP-aligned quality system": Table_S01.csv

# Supplementary Table S1
# Source report	IN-25-404-1MV Summary report (IFN-γ ELISpot).docx	Annex	1
#	Supplementary Table 1 LOD data statistical summary (24 h stimulation)
sample ID	Run 21, Run 22	Run 21, Run 22	Run 25, Run 26	Run 25, Run 26	Run 29, Run 30	Run 29, Run 30	Run 33, Run 34	Run 33, Run 34	Run 37, Run 38	Run 37, Run 38	Run 41, Run 42	Run 41, Run 42	LOD
sample ID	negative control sample (SFU)	negative control sample (SFU)	negative control sample (SFU)	negative control sample (SFU)	negative control sample (SFU)	negative control sample (SFU)	negative control sample (SFU)	negative control sample (SFU)	negative control sample (SFU)	negative control sample (SFU)	negative control sample (SFU)	negative control sample (SFU)	LOD
sample ID	Individual	Mean	Individual	Mean	Individual	Mean	Individual	Mean	Individual	Mean	Individual	Mean	LOD
KB026	4	5	6	5	5	4	5	5	4	3	8	7	13
KB026	4	5	0	5	1	4	4	5	6	3	5	7	13
KB026	6	5	9	5	6	4	7	5	0	3	9	7	13
KB027	11	9	13	14	13	12	12	11	0	1	9	7	13
KB027	6	9	15	14	12	12	10	11	2	1	9	7	13
KB027	10	9	15	14	10	12	11	11	1	1	3	7	13
KB028	8	6	8	6	6	6	7	5	4	3	6	4	13
KB028	3	6	3	6	3	6	1	5	2	3	6	4	13
KB028	7	6	6	6	9	6	6	5	3	3	1	4	13
KB029	7	5	6	7	11	8	5	5	3	4	10	7	13
KB029	3	5	7	7	7	8	4	5	7	4	6	7	13
KB029	5	5	9	7	5	8	7	5	1	4	5	7	13
KB030	3	4	8	83	11	7	5	4	6	4	5	4	13
KB030	2	4	230	83	7	7	0	4	1	4	4	4	13
KB030	8	4	10	83	4	7	8	4	4	4	3	4	13
KB031	7	7	8	10	10	11	10	8	8	6	8	6	13
KB031	7	7	13	10	6	11	5	8	7	6	1	6	13
KB031	8	7	10	10	16	11	8	8	4	6	10	6	13
KB032	5	5	10	6	5	8	13	8	7	6	10	9	13
KB032	7	5	4	6	9	8	1	8	7	6	8	9	13
KB032	2	5	5	6	11	8	11	8	5	6	9	9	13
KB033	4	6	3	5	11	8	5	7	3	6	8	8	13
KB033	5	6	4	5	6	8	9	7	11	6	10	8	13
KB033	8	6	8	5	8	8	6	7	3	6	7	8	13
KB034	4	4	4	4	6	4	6	6	5	3	6	5	13
KB034	2	4	3	4	1	4	6	6	4	3	8	5	13
KB034	6	4	5	4	5	4	5	6	1	3	1	5	13
KB035	16	14	9	12	15	14	14	12	10	10	16	15	13
KB035	10	14	13	12	9	14	6	12	13	10	18	15	13
KB035	15	14	13	12	18	14	15	12	7	10	12	15	13
