## Supplementary material for "Fit-for-purpose bioanalytical validation of a three-cytokine human PBMC ELISpot panel (IFN-γ, IL-2, IL-4) using CEFX and CPI antigen pools for clinical trial immunomonitoring under a GLP-aligned quality system": Table_S02.csv

# Supplementary Table S2
# Source report	IN-25-404-1MV Summary report (IFN-γ ELISpot).docx	Annex	2
#	Supplementary Table 2 LOD data statistical summary (48 h stimulation)
sample ID	Run 23, Run 24	Run 23, Run 24	Run 27, Run 28	Run 27, Run 28	Run 31, Run 32	Run 31, Run 32	Run 35, Run 36	Run 35, Run 36	Run 39, Run 40	Run 39, Run 40	Run 43, Run 44	Run 43, Run 44	LOD
sample ID	negative control sample (SFU)	negative control sample (SFU)	negative control sample (SFU)	negative control sample (SFU)	negative control sample (SFU)	negative control sample (SFU)	negative control sample (SFU)	negative control sample (SFU)	negative control sample (SFU)	negative control sample (SFU)	negative control sample (SFU)	negative control sample (SFU)	LOD
sample ID	Individual	Mean	Individual	Mean	Individual	Mean	Individual	Mean	Individual	Mean	Individual	Mean	LOD
KB026	10	9	21	16	11	11	11	8	10	7	12	10	37
KB026	7	9	6	16	10	11	5	8	5	7	10	10	37
KB026	11	9	21	16	12	11	9	8	7	7	9	10	37
KB027	19	17	27	26	23	24	29	27	19	20	24	26	37
KB027	12	17	25	26	22	24	20	27	22	20	31	26	37
KB027	20	17	25	26	28	24	31	27	19	20	24	26	37
KB028	7	11	11	19	15	21	14	18	15	19	19	20	37
KB028	15	11	13	19	23	21	21	18	21	19	20	20	37
KB028	10	11	34	19	26	21	20	18	22	19	22	20	37
KB029	15	18	17	30	20	28	28	28	52	53	47	50	37
KB029	20	18	46	30	29	28	28	28	48	53	54	50	37
KB029	19	18	27	30	36	28	28	28	60	53	50	50	37
KB030	6	8	9	10	15	12	11	10	8	8	5	7	37
KB030	4	8	16	10	9	12	8	10	6	8	6	7	37
KB030	14	8	6	10	11	12	10	10	10	8	9	7	37
KB031	16	25	26	25	24	28	10	14	43	32	32	29	37
KB031	20	25	19	25	29	28	17	14	25	32	21	29	37
KB031	39	25	31	25	30	28	15	14	29	32	35	29	37
KB032	22	13	17	15	16	13	17	12	14	17	8	14	37
KB032	10	13	13	15	9	13	8	12	14	17	14	14	37
KB032	8	13	14	15	13	13	11	12	22	17	21	14	37
KB033	7	7	12	8	10	11	4	8	14	16	10	11	37
KB033	9	7	4	8	10	11	15	8	17	16	12	11	37
KB033	6	7	9	8	12	11	5	8	17	16	12	11	37
KB034	7	6	5	6	3	3	2	4	4	4	7	5	37
KB034	5	6	3	6	2	3	7	4	4	4	3	5	37
KB034	6	6	9	6	3	3	4	4	3	4	6	5	37
KB035	10	15	11	22	10	21	15	18	21	20	15	23	37
KB035	17	15	27	22	26	21	20	18	21	20	23	23	37
KB035	18	15	28	22	28	21	20	18	19	20	31	23	37
