## Supplementary material for "Fit-for-purpose bioanalytical validation of a three-cytokine human PBMC ELISpot panel (IFN-γ, IL-2, IL-4) using CEFX and CPI antigen pools for clinical trial immunomonitoring under a GLP-aligned quality system": Table_S03.csv

# Supplementary Table S3
# Source report	IN-25-404-1MV Summary report (IFN-γ ELISpot).docx	Annex	3
#	Supplementary Table 3 LLOQ data statistical summary (24 h stimulation)(1/4)
sample ID	Run 54, Run 55	Run 54, Run 55	Run 54, Run 55	Run 58, Run 59	Run 58, Run 59	Run 58, Run 59	Run 62, Run 63	Run 62, Run 63	Run 62, Run 63	mean spot count (SFU)	inter-assay precision (%)
sample ID	CEFX peptide-pool sample PBMC concentration	CEFX peptide-pool sample PBMC concentration	CEFX peptide-pool sample PBMC concentration	CEFX peptide-pool sample PBMC concentration	CEFX peptide-pool sample PBMC concentration	CEFX peptide-pool sample PBMC concentration	CEFX peptide-pool sample PBMC concentration	CEFX peptide-pool sample PBMC concentration	CEFX peptide-pool sample PBMC concentration	mean spot count (SFU)	inter-assay precision (%)
sample ID	5×104cells/well	5×104cells/well	5×104cells/well	5×104cells/well	5×104cells/well	5×104cells/well	5×104cells/well	5×104cells/well	5×104cells/well	mean spot count (SFU)	inter-assay precision (%)
sample ID	Individual (SFU)	Mean (SFU)	CV%	Individual (SFU)	Mean (SFU)	CV%	Individual (SFU)	Mean (SFU)	CV%	mean spot count (SFU)	inter-assay precision (%)
KB026	27	33	22.56	26	29	9.12	38	37	18.81	33	12.66
KB026	41	33	22.56	31	29	9.12	30	37	18.81	33	12.66
KB026	30	33	22.56	30	29	9.12	44	37	18.81	33	12.66
KB029	51	65	26.62	67	64	18.42	53	55	9.62	61	8.82
KB029	59	65	26.62	51	64	18.42	61	55	9.62	61	8.82
KB029	84	65	26.62	74	64	18.42	51	55	9.62	61	8.82
KB030	229	246	6.21	263	270	5.69	240	263	10.53	260	4.75
KB030	258	246	6.21	288	270	5.69	294	263	10.53	260	4.75
KB030	252	246	6.21	260	270	5.69	256	263	10.53	260	4.75
KB031	117	111	16.32	92	103	11.13	102	96	6.91	104	7.24
KB031	126	111	16.32	103	103	11.13	89	96	6.91	104	7.24
KB031	91	111	16.32	115	103	11.13	98	96	6.91	104	7.24
KB032	61	64	8.97	64	63	10.41	72	61	15.64	63	2.67
KB032	71	64	8.97	69	63	10.41	55	61	15.64	63	2.67
KB032	61	64	8.97	56	63	10.41	56	61	15.64	63	2.67
KB034	18	18	8.65	22	22	4.55	19	21	10.07	20	11.04
KB034	19	18	8.65	23	22	4.55	23	21	10.07	20	11.04
KB034	16	18	8.65	21	22	4.55	20	21	10.07	20	11.04
#	Supplementary Table 3 LLOQ data statistical summary (24 h stimulation)(2/4)
donor ID	Run 54, Run 55	Run 54, Run 55	Run 54, Run 55	Run 58, Run 59	Run 58, Run 59	Run 58, Run 59	Run 62, Run 63	Run 62, Run 63	Run 62, Run 63	mean spot count (SFU)	inter-assay precision (%)
donor ID	CEFX peptide-pool sample PBMC concentration	CEFX peptide-pool sample PBMC concentration	CEFX peptide-pool sample PBMC concentration	CEFX peptide-pool sample PBMC concentration	CEFX peptide-pool sample PBMC concentration	CEFX peptide-pool sample PBMC concentration	CEFX peptide-pool sample PBMC concentration	CEFX peptide-pool sample PBMC concentration	CEFX peptide-pool sample PBMC concentration	mean spot count (SFU)	inter-assay precision (%)
donor ID	2.5×104cells/well	2.5×104cells/well	2.5×104cells/well	2.5×104cells/well	2.5×104cells/well	2.5×104cells/well	2.5×104cells/well	2.5×104cells/well	2.5×104cells/well	mean spot count (SFU)	inter-assay precision (%)
donor ID	Individual (SFU)	Mean (SFU)	CV%	Individual (SFU)	Mean (SFU)	CV%	Individual (SFU)	Mean (SFU)	CV%	mean spot count (SFU)	inter-assay precision (%)
KB026	11	13	37.00	26	15	75.10	14	16	27.24	15	9.09
KB026	10	13	37.00	4	15	75.10	13	16	27.24	15	9.09
KB026	19	13	37.00	14	15	75.10	21	16	27.24	15	9.09
KB029	32	25	27.73	26	23	10.79	10	15	44.39	21	24.80
KB029	18	25	27.73	21	23	10.79	13	15	44.39	21	24.80
KB029	26	25	27.73	23	23	10.79	23	15	44.39	21	24.80
KB030	95	107	9.48	83	100	14.62	107	101	5.65	102	3.70
KB030	113	107	9.48	106	100	14.62	96	101	5.65	102	3.70
KB030	112	107	9.48	110	100	14.62	99	101	5.65	102	3.70
KB031	40	40	6.24	24	37	38.13	40	35	29.83	37	7.20
KB031	43	40	6.24	35	37	38.13	42	35	29.83	37	7.20
KB031	38	40	6.24	52	37	38.13	23	35	29.83	37	7.20
KB032	23	25	21.17	30	29	17.16	38	29	28.20	28	8.43
KB032	31	25	21.17	24	29	17.16	24	29	28.20	28	8.43
KB032	21	25	21.17	34	29	17.16	24	29	28.20	28	8.43
KB034	7	7	20.83	7	10	26.03	11	13	18.87	10	29.91
KB034	9	7	20.83	10	10	26.03	13	13	18.87	10	29.91
KB034	6	7	20.83	12	10	26.03	16	13	18.87	10	29.91
#	Supplementary Table 3 LLOQ data statistical summary (24 h stimulation)(3/4)
donor ID	Run 54, Run 55	Run 54, Run 55	Run 54, Run 55	Run 58, Run 59	Run 58, Run 59	Run 58, Run 59	Run 62, Run 63	Run 62, Run 63	Run 62, Run 63	mean spot count (SFU)	inter-assay precision (%)
donor ID	CEFX peptide-pool sample PBMC concentration	CEFX peptide-pool sample PBMC concentration	CEFX peptide-pool sample PBMC concentration	CEFX peptide-pool sample PBMC concentration	CEFX peptide-pool sample PBMC concentration	CEFX peptide-pool sample PBMC concentration	CEFX peptide-pool sample PBMC concentration	CEFX peptide-pool sample PBMC concentration	CEFX peptide-pool sample PBMC concentration	mean spot count (SFU)	inter-assay precision (%)
donor ID	1.25×104cells/well	1.25×104cells/well	1.25×104cells/well	1.25×104cells/well	1.25×104cells/well	1.25×104cells/well	1.25×104cells/well	1.25×104cells/well	1.25×104cells/well	mean spot count (SFU)	inter-assay precision (%)
donor ID	Individual (SFU)	Mean (SFU)	CV%	Individual (SFU)	Mean (SFU)	CV%	Individual (SFU)	Mean (SFU)	CV%	mean spot count (SFU)	inter-assay precision (%)
KB026	5	4	41.66	8	6	72.65	9	9	6.66	6	40.94
KB026	4	4	41.66	1	6	72.65	8	9	6.66	6	40.94
KB026	2	4	41.66	9	6	72.65	9	9	6.66	6	40.94
KB029	8	10	20.00	12	9	26.96	11	7	56.79	9	20.35
KB029	10	10	20.00	7	9	26.96	4	7	56.79	9	20.35
KB029	12	10	20.00	9	9	26.96	5	7	56.79	9	20.35
KB030	39	39	10.26	54	47	14.27	35	39	16.42	41	10.92
KB030	35	39	10.26	45	47	14.27	35	39	16.42	41	10.92
KB030	43	39	10.26	41	47	14.27	46	39	16.42	41	10.92
KB031	13	15	10.41	16	13	27.74	13	13	4.56	13	7.97
KB031	16	15	10.41	14	13	27.74	12	13	4.56	13	7.97
KB031	15	15	10.41	9	13	27.74	13	13	4.56	13	7.97
KB032	14	14	7.14	12	9	40.52	7	8	21.65	10	32.17
KB032	13	14	7.14	5	9	40.52	10	8	21.65	10	32.17
KB032	15	14	7.14	9	9	40.52	7	8	21.65	10	32.17
KB034	8	7	62.45	7	5	39.03	5	4	26.65	5	21.50
KB034	2	7	62.45	6	5	39.03	3	4	26.65	5	21.50
KB034	10	7	62.45	3	5	39.03	5	4	26.65	5	21.50
#	Supplementary Table 3 LLOQ data statistical summary (24 h stimulation)(4/4)
donor ID	Run 54, Run 55	Run 54, Run 55	Run 54, Run 55	Run 58, Run 59	Run 58, Run 59	Run 58, Run 59	Run 62, Run 63	Run 62, Run 63	Run 62, Run 63	mean spot count (SFU)	inter-assay precision (%)
donor ID	CEFX peptide-pool sample PBMC concentration	CEFX peptide-pool sample PBMC concentration	CEFX peptide-pool sample PBMC concentration	CEFX peptide-pool sample PBMC concentration	CEFX peptide-pool sample PBMC concentration	CEFX peptide-pool sample PBMC concentration	CEFX peptide-pool sample PBMC concentration	CEFX peptide-pool sample PBMC concentration	CEFX peptide-pool sample PBMC concentration	mean spot count (SFU)	inter-assay precision (%)
donor ID	6.25×103cells/well	6.25×103cells/well	6.25×103cells/well	6.25×103cells/well	6.25×103cells/well	6.25×103cells/well	6.25×103cells/well	6.25×103cells/well	6.25×103cells/well	mean spot count (SFU)	inter-assay precision (%)
donor ID	Individual (SFU)	Mean (SFU)	CV%	Individual (SFU)	Mean (SFU)	CV%	Individual (SFU)	Mean (SFU)	CV%	mean spot count (SFU)	inter-assay precision (%)
KB026	2	3	69.28	4	4	68.63	10	5	78.06	4	26.06
KB026	2	3	69.28	1	4	68.63	2	5	78.06	4	26.06
KB026	6	3	69.28	6	4	68.63	4	5	78.06	4	26.06
KB029	5	4	48.04	2	6	56.73	2	3	96.44	4	26.34
KB029	2	4	48.04	8	6	56.73	1	3	96.44	4	26.34
KB029	6	4	48.04	7	6	56.73	7	3	96.44	4	26.34
KB030	17	19	8.18	15	16	6.25	11	11	14.32	15	26.96
KB030	20	19	8.18	16	16	6.25	12	11	14.32	15	26.96
KB030	19	19	8.18	17	16	6.25	9	11	14.32	15	26.96
KB031	10	8	25.00	7	7	7.87	6	8	27.15	8	4.35
KB031	6	8	25.00	8	7	7.87	10	8	27.15	8	4.35
KB031	8	8	25.00	7	7	7.87	7	8	27.15	8	4.35
KB032	8	7	48.22	3	5	60.27	6	6	16.67	6	11.11
KB032	9	7	48.22	4	5	60.27	7	6	16.67	6	11.11
KB032	3	7	48.22	9	5	60.27	5	6	16.67	6	11.11
KB034	4	5	43.30	3	3	45.83	5	4	25.00	4	24.12
KB034	4	5	43.30	2	3	45.83	3	4	25.00	4	24.12
KB034	8	5	43.30	5	3	45.83	4	4	25.00	4	24.12
