## Supplementary material for "Fit-for-purpose bioanalytical validation of a three-cytokine human PBMC ELISpot panel (IFN-γ, IL-2, IL-4) using CEFX and CPI antigen pools for clinical trial immunomonitoring under a GLP-aligned quality system": Table_S04.csv

# Supplementary Table S4
# Source report	IN-25-404-1MV Summary report (IFN-γ ELISpot).docx	Annex	4
#	Supplementary Table 4 LLOQ data statistical summary (48 h stimulation)(1/4)
donor ID	Run 56, Run 57	Run 56, Run 57	Run 56, Run 57	Run 60, Run 61	Run 60, Run 61	Run 60, Run 61	Run 64, Run 65	Run 64, Run 65	Run 64, Run 65	mean spot count (SFU)	inter-assay precision (%)
donor ID	CEFX peptide-pool sample PBMC concentration	CEFX peptide-pool sample PBMC concentration	CEFX peptide-pool sample PBMC concentration	CEFX peptide-pool sample PBMC concentration	CEFX peptide-pool sample PBMC concentration	CEFX peptide-pool sample PBMC concentration	CEFX peptide-pool sample PBMC concentration	CEFX peptide-pool sample PBMC concentration	CEFX peptide-pool sample PBMC concentration	mean spot count (SFU)	inter-assay precision (%)
donor ID	5×104cells/well	5×104cells/well	5×104cells/well	5×104cells/well	5×104cells/well	5×104cells/well	5×104cells/well	5×104cells/well	5×104cells/well	mean spot count (SFU)	inter-assay precision (%)
donor ID	Individual (SFU)	Mean (SFU)	CV%	Individual (SFU)	Mean (SFU)	CV%	Individual (SFU)	Mean (SFU)	CV%	mean spot count (SFU)	inter-assay precision (%)
KB026	30	32	25.58	40	44	8.04	46	38	30.24	38	15.37
KB026	25	32	25.58	44	44	8.04	25	38	30.24	38	15.37
KB026	41	32	25.58	47	44	8.04	44	38	30.24	38	15.37
KB029	64	72	15.42	73	75	11.55	67	72	6.94	73	1.99
KB029	85	72	15.42	67	75	11.55	72	72	6.94	73	1.99
KB029	68	72	15.42	84	75	11.55	77	72	6.94	73	1.99
KB030	285	308	9.83	289	312	8.06	253	273	9.34	298	7.15
KB030	296	308	9.83	309	312	8.06	265	273	9.34	298	7.15
KB030	342	308	9.83	339	312	8.06	302	273	9.34	298	7.15
KB031	89	96	7.98	120	110	9.58	102	100	4.95	102	7.09
KB031	104	96	7.98	110	110	9.58	94	100	4.95	102	7.09
KB031	94	96	7.98	99	110	9.58	103	100	4.95	102	7.09
KB032	67	72	6.05	73	79	7.17	69	69	0.83	74	7.04
KB032	75	72	6.05	81	79	7.17	70	69	0.83	74	7.04
KB032	74	72	6.05	84	79	7.17	69	69	0.83	74	7.04
KB034	28	21	30.50	20	20	10.00	32	26	22.89	23	14.80
KB034	15	21	30.50	18	20	10.00	20	26	22.89	23	14.80
KB034	21	21	30.50	22	20	10.00	27	26	22.89	23	14.80
#	Supplementary Table 4 LLOQ data statistical summary (48 h stimulation)(2/4)
donor ID	Run 56, Run 57	Run 56, Run 57	Run 56, Run 57	Run 60, Run 61	Run 60, Run 61	Run 60, Run 61	Run 64, Run 65	Run 64, Run 65	Run 64, Run 65	mean spot count (SFU)	inter-assay precision (%)
donor ID	CEFX peptide-pool sample PBMC concentration	CEFX peptide-pool sample PBMC concentration	CEFX peptide-pool sample PBMC concentration	CEFX peptide-pool sample PBMC concentration	CEFX peptide-pool sample PBMC concentration	CEFX peptide-pool sample PBMC concentration	CEFX peptide-pool sample PBMC concentration	CEFX peptide-pool sample PBMC concentration	CEFX peptide-pool sample PBMC concentration	mean spot count (SFU)	inter-assay precision (%)
donor ID	2.5×104cells/well	2.5×104cells/well	2.5×104cells/well	2.5×104cells/well	2.5×104cells/well	2.5×104cells/well	2.5×104cells/well	2.5×104cells/well	2.5×104cells/well	mean spot count (SFU)	inter-assay precision (%)
donor ID	Individual (SFU)	Mean (SFU)	CV%	Individual (SFU)	Mean (SFU)	CV%	Individual (SFU)	Mean (SFU)	CV%	mean spot count (SFU)	inter-assay precision (%)
KB026	21	18	16.34	19	18	20.03	14	19	41.11	18	3.81
KB026	16	18	16.34	14	18	20.03	28	19	41.11	18	3.81
KB026	16	18	16.34	21	18	20.03	15	19	41.11	18	3.81
KB029	22	21	11.17	34	29	24.66	32	28	14.26	26	18.16
KB029	22	21	11.17	21	29	24.66	24	28	14.26	26	18.16
KB029	18	21	11.17	33	29	24.66	29	28	14.26	26	18.16
KB030	143	147	7.48	152	147	14.25	132	119	10.30	137	11.83
KB030	159	147	7.48	124	147	14.25	108	119	10.30	137	11.83
KB030	138	147	7.48	165	147	14.25	116	119	10.30	137	11.83
KB031	44	49	10.34	38	46	19.92	37	40	16.21	45	10.32
KB031	54	49	10.34	44	46	19.92	47	40	16.21	45	10.32
KB031	48	49	10.34	56	46	19.92	35	40	16.21	45	10.32
KB032	26	24	13.58	33	31	4.88	30	28	31.58	28	13.92
KB032	25	24	13.58	31	31	4.88	35	28	31.58	28	13.92
KB032	20	24	13.58	30	31	4.88	18	28	31.58	28	13.92
KB034	8	8	12.50	12	10	45.73	17	12	39.59	10	18.56
KB034	7	8	12.50	14	10	45.73	9	12	39.59	10	18.56
KB034	9	8	12.50	5	10	45.73	9	12	39.59	10	18.56
#	Supplementary Table 4 LLOQ data statistical summary (48 h stimulation)(3/4)
donor ID	Run 56, Run 57	Run 56, Run 57	Run 56, Run 57	Run 60, Run 61	Run 60, Run 61	Run 60, Run 61	Run 64, Run 65	Run 64, Run 65	Run 64, Run 65	mean spot count (SFU)	inter-assay precision (%)
donor ID	CEFX peptide-pool sample PBMC concentration	CEFX peptide-pool sample PBMC concentration	CEFX peptide-pool sample PBMC concentration	CEFX peptide-pool sample PBMC concentration	CEFX peptide-pool sample PBMC concentration	CEFX peptide-pool sample PBMC concentration	CEFX peptide-pool sample PBMC concentration	CEFX peptide-pool sample PBMC concentration	CEFX peptide-pool sample PBMC concentration	mean spot count (SFU)	inter-assay precision (%)
donor ID	1.25×104cells/well	1.25×104cells/well	1.25×104cells/well	1.25×104cells/well	1.25×104cells/well	1.25×104cells/well	1.25×104cells/well	1.25×104cells/well	1.25×104cells/well	mean spot count (SFU)	inter-assay precision (%)
donor ID	Individual (SFU)	Mean (SFU)	CV%	Individual (SFU)	Mean (SFU)	CV%	Individual (SFU)	Mean (SFU)	CV%	mean spot count (SFU)	inter-assay precision (%)
KB026	4	5	28.64	6	6	39.74	6	7	69.98	6	15.79
KB026	7	5	28.64	9	6	39.74	3	7	69.98	6	15.79
KB026	5	5	28.64	4	6	39.74	13	7	69.98	6	15.79
KB029	14	11	28.64	16	15	10.41	9	12	50.69	12	16.37
KB029	10	11	28.64	15	15	10.41	8	12	50.69	12	16.37
KB029	8	11	28.64	13	15	10.41	19	12	50.69	12	16.37
KB030	55	49	10.60	49	54	13.94	41	39	23.50	47	16.41
KB030	46	49	10.60	51	54	13.94	29	39	23.50	47	16.41
KB030	46	49	10.60	63	54	13.94	47	39	23.50	47	16.41
KB031	18	14	27.70	26	22	17.47	14	16	15.41	17	23.65
KB031	12	14	27.70	19	22	17.47	19	16	15.41	17	23.65
KB031	11	14	27.70	20	22	17.47	16	16	15.41	17	23.65
KB032	15	11	36.36	9	15	46.27	6	9	37.63	12	26.05
KB032	7	11	36.36	23	15	46.27	9	9	37.63	12	26.05
KB032	11	11	36.36	14	15	46.27	13	9	37.63	12	26.05
KB034	6	6	71.20	5	6	24.12	7	4	90.14	6	24.25
KB034	2	6	71.20	6	6	24.12	0	4	90.14	6	24.25
KB034	11	6	71.20	8	6	24.12	5	4	90.14	6	24.25
#	Supplementary Table 4 LLOQ data statistical summary (48 h stimulation)(4/4)
donor ID	Run 56, Run 57	Run 56, Run 57	Run 56, Run 57	Run 60, Run 61	Run 60, Run 61	Run 60, Run 61	Run 64, Run 65	Run 64, Run 65	Run 64, Run 65	mean spot count (SFU)	inter-assay precision (%)
donor ID	CEFX peptide-pool sample PBMC concentration	CEFX peptide-pool sample PBMC concentration	CEFX peptide-pool sample PBMC concentration	CEFX peptide-pool sample PBMC concentration	CEFX peptide-pool sample PBMC concentration	CEFX peptide-pool sample PBMC concentration	CEFX peptide-pool sample PBMC concentration	CEFX peptide-pool sample PBMC concentration	CEFX peptide-pool sample PBMC concentration	mean spot count (SFU)	inter-assay precision (%)
donor ID	6.25×103cells/well	6.25×103cells/well	6.25×103cells/well	6.25×103cells/well	6.25×103cells/well	6.25×103cells/well	6.25×103cells/well	6.25×103cells/well	6.25×103cells/well	mean spot count (SFU)	inter-assay precision (%)
donor ID	Individual (SFU)	Mean (SFU)	CV%	Individual (SFU)	Mean (SFU)	CV%	Individual (SFU)	Mean (SFU)	CV%	mean spot count (SFU)	inter-assay precision (%)
KB026	6	5	52.92	4	5	20.00	5	5	10.83	5	3.77
KB026	2	5	52.92	5	5	20.00	5	5	10.83	5	3.77
KB026	7	5	52.92	6	5	20.00	6	5	10.83	5	3.77
KB029	5	4	48.04	5	6	18.23	3	4	31.49	5	29.05
KB029	2	4	48.04	7	6	18.23	3	4	31.49	5	29.05
KB029	6	4	48.04	7	6	18.23	5	4	31.49	5	29.05
KB030	19	18	11.35	21	17	26.96	12	15	20.00	17	10.00
KB030	20	18	11.35	18	17	26.96	15	15	20.00	17	10.00
KB030	16	18	11.35	12	17	26.96	18	15	20.00	17	10.00
KB031	3	5	69.28	9	10	36.06	4	7	62.27	7	34.32
KB031	3	5	69.28	14	10	36.06	12	7	62.27	7	34.32
KB031	9	5	69.28	7	10	36.06	5	7	62.27	7	34.32
KB032	5	6	60.09	6	8	24.98	5	5	12.37	6	29.30
KB032	10	6	60.09	10	8	24.98	4	5	12.37	6	29.30
KB032	3	6	60.09	9	8	24.98	5	5	12.37	6	29.30
KB034	1	4	75.00	7	3	105.36	7	5	53.93	4	16.67
KB034	7	4	75.00	3	3	105.36	2	5	53.93	4	16.67
KB034	4	4	75.00	0	3	105.36	5	5	53.93	4	16.67
