## Supplementary material for "Fit-for-purpose bioanalytical validation of a three-cytokine human PBMC ELISpot panel (IFN-γ, IL-2, IL-4) using CEFX and CPI antigen pools for clinical trial immunomonitoring under a GLP-aligned quality system": Table_S05.csv

# Supplementary Table S5
# Source report	IN-25-404-1MV Summary report (IFN-γ ELISpot).docx	Annex	5
#	Supplementary Table 5 analytical run blank sample (Blank) results summary table (1/2)
Run ID	blank sample-well spot counts(SFU)	blank sample-well spot counts(SFU)	blank sample-well spot counts(SFU)	result
Run ID	well 1 (A1)	well 2 (A2)	well 3 (A3)	result
1	1	1	3	Pass
2	1	1	2	Pass
3	0	2	0	Pass
4	4	2	1	Pass
5	5	1	0	Pass
6	3	0	1	Pass
7	1	1	0	Pass
8	0	0	1	Pass
9	0	0	1	Pass
10	0	0	0	Pass
11	2	2	0	Pass
12	3	6	4	Pass
13	0	1	6	Pass
14	1	0	0	Pass
15	1	0	5	Pass
16	1	1	4	Pass
17	2	5	3	Pass
18	1	3	5	Pass
19	1	2	3	Pass
20	3	1	6	Pass
21	4	2	2	Pass
22	0	0	1	Pass
23	3	1	4	Pass
24	1	3	3	Pass
25	0	2	3	Pass
26	2	0	1	Pass
27	2	0	0	Pass
28	3	2	1	Pass
29	0	0	0	Pass
30	4	2	3	Pass
31	1	0	0	Pass
32	0	2	2	Pass
33	2	4	1	Pass
34	4	3	1	Pass
35	1	4	2	Pass
36	3	6	3	Pass
37	3	1	0	Pass
38	2	4	3	Pass
39	0	2	3	Pass
40	3	2	1	Pass
41	1	2	0	Pass
#	Supplementary Table 5 analytical run blank sample (Blank) results summary table (2/2)
Run ID	blank sample-well spot counts(SFU)	blank sample-well spot counts(SFU)	blank sample-well spot counts(SFU)	result
Run ID	well 1 (A1)	well 2 (A2)	well 3 (A3)	result
42	3	0	3	Pass
43	2	5	4	Pass
44	0	3	1	Pass
45	1	1	3	Pass
46	1	4	1	Pass
47	3	4	2	Pass
48	3	6	4	Pass
49	0	2	3	Pass
50	1	2	2	Pass
51	2	5	5	Pass
52	3	1	5	Pass
54	1	0	0	Pass
55	1	2	3	Pass
56	4	3	1	Pass
57	3	0	0	Pass
58	1	0	1	Pass
59	4	0	2	Pass
60	1	3	0	Pass
61	7	3	4	Pass
62	3	0	3	Pass
63	6	1	4	Pass
64	2	0	1	Pass
65	7	1	3	Pass
66	1	4	0	Pass
67	1	1	0	Pass
68	0	0	0	Pass
69	2	2	1	Pass
70	4	1	0	Pass
71	2	2	0	Pass
72	2	1	0	Pass
73	3	1	1	Pass
73-1	0	0	0	Pass
74	0	0	0	Pass
75	1	1	0	Pass
76	3	0	4	Pass
77	3	1	0	Pass
78	3	4	1	Pass
81	4	1	1	Pass
82	4	2	1	Pass
83	3	7	3	Pass
84	5	1	4	Pass
85	5	1	4	Pass
