## Supplementary material for "Fit-for-purpose bioanalytical validation of a three-cytokine human PBMC ELISpot panel (IFN-γ, IL-2, IL-4) using CEFX and CPI antigen pools for clinical trial immunomonitoring under a GLP-aligned quality system": Table_S06.csv

# Supplementary Table S6
# Source report	IN-25-404-1MV Summary report (IFN-γ ELISpot).docx	Annex	6
#	Supplementary Table 6 analytical runPBMC validation sampledata statistical summary (1/11)
RunID	sample ID	cell viability	negative control well	negative control well	CD3-positive stimulation well	CD3-positive stimulation well
RunID	sample ID	(%)	Mean (SFU)	CV%	Mean (SFU)	CV%
1	KB025	98	6	50.00	1276	8.07
1	KB026	98	2	50.00	634	3.16
1	KB027	98	9	24.02	1460	1.04
1	KB028	99	3	33.33	1476	1.44
1	KB029	98	5	65.85	1327	2.21
1	KB030	98	8	49.38	1207	1.14
2	KB031	98	5	39.03	1068	2.73
2	KB032	98	6	50.00	1283	2.60
2	KB033	99	4	62.98	1147	1.14
2	KB034	99	5	32.73	981	3.63
2	KB035	98	3	91.65	533	8.47
2	KB036	99	5	34.64	1235	4.91
3	KB025	98	5	40.00	8+	45.81
3	KB026	98	5	121.85	363	5.26
3	KB027	98	11	35.66	79	20.09
3	KB028	99	9	52.03	215	31.42
3	KB029	98	8	37.50	443	3.98
3	KB030	98	6	88.82	264	5.02
4	KB031	98	8	21.65	246	14.54
4	KB032	98	13	16.43	396	14.23
4	KB033	99	9	65.61	362	34.91
4	KB034	99	3	17.32	408	27.15
4	KB035	98	6	45.58	438	16.77
4	KB036	99	12	28.87	227	28.31
5	KB025	98	5	12.37	766	6.45
5	KB026	98	2	89.21	535	3.69
5	KB027	98	19	22.33	1212	1.15
5	KB028	98	5	20.00	1176	5.91
5	KB029	98	5	94.37	1157	1.28
5	KB030	99	8	0.00	1040	3.07
6	KB031	98	8	6.93	1136	3.41
6	KB032	98	7	37.75	1334	1.99
6	KB033	97	4	25.00	1096	3.35
6	KB034	98	5	86.60	876	2.14
6	KB035	99	6	36.74	522	5.72
6	KB036	97	5	52.92	1237	2.37
7	KB025	98	12	30.05	1160	13.33
7	KB026	98	5	68.88	821	3.25
7	KB027	98	29	5.21	1021	2.71
7	KB028	98	15	33.63	1415	1.63
7	KB029	98	9	43.68	1218	2.54
7	KB030	99	12	46.40	1148	3.71
#	Supplementary Table 6 analytical runPBMC validation sampledata statistical summary (2/11)
RunID	sample ID	cell viability	negative control well	negative control well	CD3-positive stimulation well	CD3-positive stimulation well
RunID	sample ID	(%)	Mean (SFU)	CV%	Mean (SFU)	CV%
8	KB031	98	14	18.90	820	1.09
8	KB032	98	13	23.08	1030	5.79
8	KB033	97	5	32.73	834	7.98
8	KB034	98	3	86.60	784	4.06
8	KB035	99	5	52.92	654	10.96
8	KB036	97	9	40.56	671	14.94
9	KB025	97	5	52.92	1155	3.18
9	KB026	97	2	89.21	577	5.34
9	KB027	97	10	51.96	1417	0.89
9	KB028	98	5	20.00	1479	1.09
9	KB029	98	6	50.00	1369	1.89
9	KB030	98	5	52.92	1105	1.16
10	KB031	97	7	7.87	947	3.02
10	KB032	97	7	17.32	1110	2.74
10	KB033	96	4	68.63	955	3.61
10	KB034	98	2	107.85	773	1.94
10	KB035	98	4	35.25	427	6.84
10	KB036	98	5	28.64	1229	5.10
11	KB025	97	11	23.59	911	1.86
11	KB026	97	3	33.33	739	4.61
11	KB027	97	19	32.29	1163	2.04
11	KB028	98	11	15.75	1206	2.87
11	KB029	98	14	18.90	1179	1.03
11	KB030	98	8	7.53	1028	2.19
12	KB031	97	11	37.89	873	2.62
12	KB032	97	11	21.65	1002	3.16
12	KB033	96	3	91.65	907	4.88
12	KB034	98	3	86.60	943	8.39
12	KB035	98	5	52.92	669	7.26
12	KB036	98	11	20.38	1007	10.03
13	KB025	97	8	39.85	875	6.26
13	KB026	96	5	34.64	427	3.11
13	KB027	96	12	44.10	1232	4.44
13	KB028	98	6	76.38	1169	3.04
13	KB029	99	5	68.88	996	2.21
13	KB030	97	5	86.60	944	1.87
14	KB031	97	6	50.76	833	2.75
14	KB032	97	7	37.80	1077	3.74
14	KB033	95	6	87.05	695	2.66
14	KB034	98	4	41.66	645	3.02
14	KB035	98	4	41.66	141	14.76
14	KB036	96	7	75.10	984	2.12
#	Supplementary Table 6 analytical runPBMC validation sampledata statistical summary (3/11)
RunID	sample ID	cell viability	negative control well	negative control well	CD3-positive stimulation well	CD3-positive stimulation well
RunID	sample ID	(%)	Mean (SFU)	CV%	Mean (SFU)	CV%
15	KB025	97	7	60.62	658	10.43
15	KB026	96	4	48.04	601	1.13
15	KB027	96	35	14.52	1064	8.07
15	KB028	98	9	29.40	1078	3.67
15	KB029	99	7	43.30	1012	1.69
15	KB030	97	6	60.09	905	1.55
16	KB031	97	9	33.33	808	0.62
16	KB032	97	13	13.32	1011	6.75
16	KB033	95	5	34.64	671	3.49
16	KB034	98	3	86.60	841	2.70
16	KB035	98	5	75.78	205	4.65
16	KB036	96	9	58.79	914	4.36
17	KB025-8+24	95	4	25.00	1368	3.12
17	KB026-8+24	95	4	41.66	495	8.56
17	KB027-8+24	95	4	74.18	1423	2.41
17	KB028-8+24	97	2	89.21	1426	2.43
17	KB029-8+24	96	4	41.66	916	1.32
17	KB030-8+24	96	5	60.27	1137	1.68
18	KB031-8+24	96	7	28.39	905	0.70
18	KB032-8+24	98	3	57.28	1076	6.31
18	KB033-8+24	97	3	43.30	750	0.27
18	KB034-8+24	97	2	89.21	685	3.83
18	KB035-8+24	98	3	78.06	280	3.50
18	KB036-8+24	96	5	57.28	1253	2.28
19	KB025-8+24	95	6	53.91	628	10.58
19	KB026-8+24	95	2	124.90	772	2.43
19	KB027-8+24	95	9	43.68	1025	4.58
19	KB028-8+24	97	6	9.12	1205	2.49
19	KB029-8+24	96	3	141.97	934	1.67
19	KB030-8+24	96	5	61.86	928	3.34
20	KB031-8+24	96	6	48.24	907	4.08
20	KB032-8+24	98	3	17.32	1164	5.88
20	KB033-8+24	97	4	25.00	871	4.50
20	KB034-8+24	97	3	94.37	916	4.45
20	KB035-8+24	98	4	87.67	644	3.00
20	KB036-8+24	96	7	60.62	992	7.27
21	KB026	94	5	24.74	433	4.94
21	KB027	94	9	29.40	967	4.35
21	KB028	94	6	44.10	1096	7.10
21	KB029	94	5	40.00	973	3.77
21	KB030	96	4	74.18	992	1.79
#	Supplementary Table 6 analytical runPBMC validation sampledata statistical summary (4/11)
RunID	sample ID	cell viability	negative control well	negative control well	CD3-positive stimulation well	CD3-positive stimulation well
RunID	sample ID	(%)	Mean (SFU)	CV%	Mean (SFU)	CV%
22	KB031	95	7	7.87	652	2.68
22	KB032	92	5	53.93	1208	11.30
22	KB033	94	6	36.74	806	8.37
22	KB034	96	4	50.00	828	5.90
22	KB035	94	14	23.52	441	11.22
23	KB026	94	9	22.30	467	9.53
23	KB027	94	17	25.64	637	26.29
23	KB028	94	11	37.89	752	13.34
23	KB029	94	18	14.70	738	7.54
23	KB030	96	8	66.14	531	7.02
24	KB031	95	25	49.15	618	12.19
24	KB032	92	13	56.79	977	7.75
24	KB033	94	7	20.83	780	8.08
24	KB034	96	6	16.67	779	13.61
24	KB035	94	15	29.06	692	9.11
25	KB026	94	5	91.65	545	2.05
25	KB027	94	14	8.06	1369	1.96
25	KB028	93	6	44.41	1494	2.26
25	KB029	94	7	20.83	1163	1.84
25	KB030	93	9	15.71	1206	2.13
26	KB031	92	10	24.35	670	4.84
26	KB032	90	6	50.76	1026	7.39
26	KB033	92	5	52.92	719	8.83
26	KB034	95	4	25.00	756	8.83
26	KB035	93	12	19.79	400	6.43
27	KB026	94	16	54.13	777	7.77
27	KB027	94	26	4.50	1387	4.11
27	KB028	93	19	65.90	1487	2.90
27	KB029	94	30	49.10	1215	2.76
27	KB030	93	10	49.66	1206	2.88
28	KB031	92	25	23.79	1078	1.70
28	KB032	90	15	14.19	1293	1.39
28	KB033	92	8	48.50	1078	2.82
28	KB034	95	6	53.91	1162	1.19
28	KB035	93	22	43.36	983	3.09
29	KB026	93	4	66.14	463	3.65
29	KB027	93	12	13.09	1118	2.52
29	KB028	93	6	50.00	1172	1.67
29	KB029	95	8	39.85	1023	2.20
29	KB030	92	7	47.89	1014	3.42
#	Supplementary Table 6 analytical runPBMC validation sampledata statistical summary (5/11)
RunID	sample ID	cell viability	negative control well	negative control well	CD3-positive stimulation well	CD3-positive stimulation well
RunID	sample ID	(%)	Mean (SFU)	CV%	Mean (SFU)	CV%
30	KB031	92	11	47.19	815	5.40
30	KB032	93	8	36.66	1400	3.13
30	KB033	86	8	30.20	842	3.98
30	KB034	95	4	66.14	909	6.31
30	KB035	94	14	32.73	502	1.31
31	KB026	93	11	9.09	787	1.65
31	KB027	93	24	13.21	1303	3.71
31	KB028	93	21	26.65	1489	1.08
31	KB029	95	28	28.31	1227	1.65
31	KB030	92	12	26.19	1189	1.38
32	KB031	92	28	11.62	1075	2.98
32	KB032	93	13	27.73	1381	2.68
32	KB033	86	11	10.83	1131	1.77
32	KB034	95	3	21.65	1245	2.09
32	KB035	94	21	46.25	934	7.93
33	KB026	96	5	28.64	387	3.86
33	KB027	94	11	9.09	935	6.94
33	KB028	95	5	68.88	942	8.07
33	KB029	95	5	28.64	899	3.83
33	KB030	93	4	93.26	814	6.64
34	KB031	94	8	32.83	872	2.42
34	KB032	91	8	77.15	1372	0.51
34	KB033	94	7	31.22	831	0.28
34	KB034	96	6	10.19	922	3.74
34	KB035	94	12	42.28	450	6.38
35	KB026	96	8	36.66	760	3.92
35	KB027	94	27	21.97	1252	4.85
35	KB028	95	18	20.65	1352	6.11
35	KB029	95	28	0.00	1171	6.31
35	KB030	93	10	15.80	1127	4.49
36	KB031	94	14	25.75	1018	1.25
36	KB032	91	12	38.19	1320	1.45
36	KB033	94	8	76.03	1035	4.05
36	KB034	96	4	58.08	1133	1.00
36	KB035	94	18	15.75	868	5.40
37	KB026	95	3	91.65	342	3.37
37	KB027	93	1	100.00	837	4.38
37	KB028	95	3	33.33	566	12.29
37	KB029	95	4	83.32	860	9.67
37	KB030	94	4	68.63	636	7.91
#	Supplementary Table 6 analytical runPBMC validation sampledata statistical summary (6/11)
RunID	sample ID	cell viability	negative control well	negative control well	CD3-positive stimulation well	CD3-positive stimulation well
RunID	sample ID	(%)	Mean (SFU)	CV%	Mean (SFU)	CV%
38	KB031	95	6	32.87	607	11.49
38	KB032	92	6	18.23	916	11.43
38	KB033	93	6	81.51	638	10.39
38	KB034	96	3	62.45	673	5.71
38	KB035	93	10	30.00	629	10.71
39	KB026	95	7	34.32	882	0.24
39	KB027	93	20	8.66	1422	1.52
39	KB028	95	19	19.58	1646	1.56
39	KB029	95	53	11.46	1418	2.26
39	KB030	94	8	25.00	1215	1.37
40	KB031	95	32	29.23	1183	0.66
40	KB032	92	17	27.71	1352	2.37
40	KB033	93	16	10.83	1112	1.17
40	KB034	96	4	15.75	1182	2.73
40	KB035	93	20	5.68	1053	3.67
41	KB026	95	7	28.39	472	3.37
41	KB027	93	7	49.49	1210	1.94
41	KB028	95	4	66.62	1409	5.13
41	KB029	95	7	37.80	1212	5.92
41	KB030	94	4	25.00	910	5.84
42	KB031	95	6	74.62	934	0.70
42	KB032	92	9	11.11	1357	4.33
42	KB033	93	8	18.33	857	3.42
42	KB034	96	5	72.11	952	2.57
42	KB035	93	15	19.92	844	3.34
43	KB026	95	10	14.78	867	0.68
43	KB027	93	26	15.35	1350	2.05
43	KB028	95	20	7.51	1505	0.12
43	KB029	95	50	6.98	1325	2.41
43	KB030	94	7	31.22	1082	2.78
44	KB031	95	29	25.13	1132	0.64
44	KB032	92	14	45.39	1362	3.66
44	KB033	93	11	10.19	1127	1.68
44	KB034	96	5	39.03	1242	1.95
44	KB035	93	23	34.78	1146	6.66
45	KB026	95	4	66.14	301	5.86
45	KB027	93	4	13.32	690	11.90
45	KB028	95	5	20.00	362	21.28
45	KB029	95	5	40.00	671	14.23
45	KB030	94	5	80.00	494	12.15
#	Supplementary Table 6 analytical runPBMC validation sampledata statistical summary (7/11)
RunID	sample ID	cell viability	negative control well	negative control well	CD3-positive stimulation well	CD3-positive stimulation well
RunID	sample ID	(%)	Mean (SFU)	CV%	Mean (SFU)	CV%
46	KB031	95	9	19.25	513	0.68
46	KB032	92	5	10.83	785	2.89
46	KB033	93	6	28.87	550	3.51
46	KB034	96	3	145.30	594	7.42
46	KB035	93	10	23.89	536	8.33
47	KB026	95	8	66.14	818	0.51
47	KB027	93	17	9.17	1343	0.78
47	KB028	95	21	26.51	1561	0.87
47	KB029	95	57	23.73	1330	2.86
47	KB030	94	5	39.03	1125	1.90
48	KB031	95	31	13.29	1234	2.01
48	KB032	92	15	34.32	1380	2.38
48	KB033	93	12	46.40	1187	1.31
48	KB034	96	6	28.87	1253	0.41
48	KB035	93	20	14.68	1185	8.36
49	KB026	95	4	95.78	387	2.88
49	KB027	93	5	10.83	1114	6.67
49	KB028	95	4	66.62	1126	9.24
49	KB029	95	6	74.62	1104	6.70
49	KB030	94	3	17.32	765	5.29
50	KB031	95	8	25.00	578	0.85
50	KB032	92	6	44.10	811	5.83
50	KB033	93	5	86.60	640	6.51
50	KB034	96	3	100.00	685	6.58
50	KB035	93	11	23.59	610	13.16
51	KB031	95	44	6.01	1285	2.30
51	KB032	92	15	13.33	1624	0.77
51	KB033	93	12	38.19	1405	1.26
51	KB034	96	8	37.50	1420	2.09
51	KB035	93	24	25.11	1296	5.99
52	KB026	95	10	67.31	949	2.03
52	KB027	93	16	21.65	1508	2.28
52	KB028	95	21	12.18	1898	3.91
52	KB029	95	58	18.65	1576	1.21
52	KB030	94	7	78.73	1316	1.61
54	KB026	95	6	59.78	599	7.66
54	KB029	94	4	58.08	1183	3.07
54	KB030	94	4	50.00	1164	2.66
55	KB031	96	7	79.54	726	2.90
55	KB032	92	8	60.40	1436	3.05
55	KB034	94	5	47.19	893	0.28
#	Supplementary Table 6 analytical runPBMC validation sampledata statistical summary (8/11)
RunID	sample ID	cell viability	negative control well	negative control well	CD3-positive stimulation well	CD3-positive stimulation well
RunID	sample ID	(%)	Mean (SFU)	CV%	Mean (SFU)	CV%
56	KB026	95	18	32.68	843	4.49
56	KB029	94	36	39.53	1312	2.64
56	KB030	94	8	25.00	1192	5.61
57	KB031	96	19	21.05	722	3.09
57	KB032	92	6	71.20	865	2.93
57	KB034	94	4	78.73	732	4.86
58	KB026	95	3	21.65	586	3.07
58	KB029	94	6	44.41	1275	3.32
58	KB030	94	5	24.74	1252	1.16
58	KB031	96	7	28.39	826	3.06
59	KB032	92	8	12.50	1314	1.19
59	KB034	94	3	33.33	872	3.12
60	KB026	95	15	14.19	815	1.04
60	KB029	94	35	34.12	1335	3.38
60	KB030	94	9	38.49	1293	3.93
60	KB031	96	33	15.15	1133	1.12
61	KB032	92	6	63.81	967	1.13
61	KB034	94	4	103.25	924	2.47
62	KB026	95	7	31.22	511	2.26
62	KB029	94	4	25.00	1239	1.03
62	KB030	94	4	50.00	1252	2.33
62	KB031	96	7	28.39	809	0.75
63	KB032	92	9	32.73	1284	2.00
63	KB034	94	3	78.06	915	1.59
64	KB026	95	9	70.50	593	2.11
64	KB029	94	16	31.42	966	6.94
64	KB030	94	7	31.22	778	11.72
64	KB031	96	19	40.92	732	6.76
65	KB032	92	10	5.59	901	1.94
65	KB034	94	5	43.30	858	1.00
66	KB025-4H^	88	NA	NA	NA	NA
66	KB026-4H	94	5	39.03	256	6.14
66	KB027-4H	94	7	17.32	1059	6.99
66	KB028-4H	93	5	10.83	810	5.88
66	KB030-4H	94	4	75.00	213	11.30
66	KB029-4H	93	3	94.37	323	6.06
67	KB031-4H	95	6	36.74	614	4.96
67	KB032-4H	90	4	26.65	942	3.67
67	KB033-4H	93	7	7.87	710	2.05
67	KB034-4H	95	4	56.77	457	4.88
67	KB035-4H	97	10	26.03	244	9.69
67	KB036-4H	93	5	96.63	871	3.65
#	Supplementary Table 6 analytical runPBMC validation sampledata statistical summary (9/11)
RunID	sample ID	cell viability	negative control well	negative control well	CD3-positive stimulation well	CD3-positive stimulation well
RunID	sample ID	(%)	Mean (SFU)	CV%	Mean (SFU)	CV%
68	KB025-4H^	88	NA	NA	NA	NA
68	KB026-4H	94	6	28.87	500	10.02
68	KB027-4H	94	34	12.82	1351	4.93
68	KB028-4H	93	6	16.67	1057	2.81
68	KB029-4H	94	4	110.22	284	5.00
68	KB030-4H	93	4	58.08	553	7.76
69	KB031-4H	95	6	48.24	478	9.47
69	KB032-4H	90	7	15.75	825	15.76
69	KB033-4H	93	14	14.52	718	11.48
69	KB034-4H	95	3	86.60	669	7.33
69	KB035-4H	97	11	28.64	454	11.53
69	KB036-4H	93	11	23.59	543	15.73
70	KB025-8H	93	6	40.75	863	5.87
70	KB026-8H	96	2	24.74	453	2.43
70	KB027-8H	95	5	21.65	1028	2.92
70	KB028-8H	94	7	22.91	975	11.77
70	KB029-8H	94	4	43.30	1089	2.71
70	KB030-8H	94	2	98.97	201	4.07
71	KB031-8H	93	6	59.78	715	1.75
71	KB032-8H	87	7	14.29	1036	4.46
71	KB033-8H	95	6	76.38	637	6.92
71	KB034-8H	95	3	33.33	715	8.29
71	KB035-8H	96	16	73.98	564	2.92
71	KB036-8H	94	6	16.67	912	2.47
72	KB025-8H	93	4	53.29	1289	1.99
72	KB026-8H	96	7	37.75	909	4.47
72	KB027-8H	95	18	11.35	1477	1.31
72	KB028-8H	94	22	23.68	1567	2.92
72	KB029-8H	94	42	40.69	1458	4.42
72	KB030-8H	94	4	66.14	322	1.53
73	KB031-8H	93	19	5.26	1093	4.44
73	KB032-8H	87	12	38.19	1217	4.48
73	KB033-8H	95	10	36.06	924	3.04
73	KB034-8H	95	3	17.32	1107	0.28
73	KB035-8H	96	47	28.37	996	5.14
73	KB036-8H	94	26	14.38	1208	4.74
73-1	KB025-8+16H^	91	NA	NA	NA	NA
73-1	KB026-8+16H	89	10	31.11	340	1.51
73-1	KB027-8+16H	91	8	27.15	601	11.45
73-1	KB028-8+16H	93	15	41.66	594	11.52
73-1	KB029-8+16H	93	8	54.30	692	8.42
73-1	KB030-8+16H	95	5	28.64	563	4.51
#	Supplementary Table 6 analytical runPBMC validation sampledata statistical summary (10/11)
RunID	sample ID	cell viability	negative control well	negative control well	CD3-positive stimulation well	CD3-positive stimulation well
RunID	sample ID	(%)	Mean (SFU)	CV%	Mean (SFU)	CV%
74	KB031-8+16H	91	8	13.86	352	1.62
74	KB032-8+16H	90	9	17.63	639	6.39
74	KB033-8+16H	92	17	24.02	627	5.90
74	KB034-8+16H	93	4	86.60	430	8.55
74	KB035-8+16H	93	12	24.77	83	21.11
74	KB036-8+16H	93	18	33.33	505	6.20
75	KB025-8+16H^	91	NA	NA	NA	NA
75	KB026-8+16H	89	24	45.57	668	4.87
75	KB027-8+16H	91	40	13.23	1206	2.20
75	KB028-8+16H	93	14	41.61	1128	2.11
75	KB029-8+16H	93	26	11.25	1026	2.45
75	KB030-8+16H	95	4	58.08	871	4.82
76	KB031-8+16H	91	26	44.01	760	1.79
76	KB032-8+16H	90	17	19.29	1055	3.68
76	KB033-8+16H	92	19	32.73	997	4.31
76	KB034-8+16H	93	4	66.62	923	3.32
76	KB035-8+16H	93	23	24.30	152	20.93
76	KB036-8+16H	93	33	13.89	784	2.02
77	KB027-8+24H	84	4	26.65	467	2.59
77	KB032-8+24H	88	12	17.84	631	7.70
77	KB033-8+24H	82	11	18.37	352	11.32
77	KB035-8+24H	87	28	13.36	246	7.64
77	KB036-8+24H	81	16	14.14	500	7.65
77	KB025-8+24H	72#	NA	NA	NA	NA
77	KB026-8+24H	70#	NA	NA	NA	NA
77	KB028-8+24H	74#	NA	NA	NA	NA
77	KB029-8+24H	63#	NA	NA	NA	NA
77	KB030-8+24H	79#	NA	NA	NA	NA
77	KB031-8+24H	74#	NA	NA	NA	NA
77	KB034-8+24H	73#	NA	NA	NA	NA
78	KB027-8+24H	84	15	34.64	824	7.53
78	KB032-8+24H	88	19	40.92	918	7.53
78	KB033-8+24H	82	16	16.54	550	5.82
78	KB035-8+24H	87	42	17.09	523	5.83
78	KB036-8+24H	81	28	39.77	627	12.06
78	KB025-8+24H	72#	NA	NA	NA	NA
78	KB026-8+24H	70#	NA	NA	NA	NA
78	KB028-8+24H	74#	NA	NA	NA	NA
78	KB029-8+24H	63#	NA	NA	NA	NA
78	KB030-8+24H	79#	NA	NA	NA	NA
78	KB031-8+24H	74#	NA	NA	NA	NA
78	KB034-8+24H	73#	NA	NA	NA	NA
#	Supplementary Table 6 analytical runPBMC validation sampledata statistical summary (11/11)
RunID	sample ID	cell viability	negative control well	negative control well	CD3-positive stimulation well	CD3-positive stimulation well
RunID	sample ID	(%)	Mean (SFU)	CV%	Mean (SFU)	CV%
80	KB025-8+24h	65#	NA	NA	NA	NA
80	KB026-8+24h	57#	NA	NA	NA	NA
80	KB028-8+24h	64#	NA	NA	NA	NA
80	KB029-8+24h	54#	NA	NA	NA	NA
80	KB030-8+24h	70#	NA	NA	NA	NA
80	KB034-8+24h	58#	NA	NA	NA	NA
81	KB030-1	98	4	43.30	63	15.89
81	KB030-2	98	4	43.30	63	15.89
82	KB025	93	5	109.99	290	12.46
82	KB027	94	8	39.85	384	18.35
82	KB028	92	4	41.66	199	24.53
82	KB029	89	7	31.22	491	28.09
82	KB031	95	6	28.87	491	12.70
83	KB032	91	7	75.50	136	32.14
83	KB033	92	3	45.83	458	3.66
83	KB034	94	2	24.74	546	7.52
83	KB035	94	5	0.00	537	3.02
83	KB036	92	3	86.60	411	9.41
84	KB025	93	4	70.71	1017	6.47
84	KB027	94	42	6.04	1278	4.20
84	KB028	92	17	44.41	1388	5.69
84	KB029	89	39	20.35	1259	2.40
84	KB031	95	38	13.93	1031	2.09
85	KB032	91	13	52.57	944	7.78
85	KB033	92	8	6.93	1225	4.17
85	KB034	94	7	75.10	1309	3.97
85	KB035	94	21	21.82	1068	5.08
85	KB036	92	26	18.41	1164	18.34
