## Supplementary material for "Fit-for-purpose bioanalytical validation of a three-cytokine human PBMC ELISpot panel (IFN-γ, IL-2, IL-4) using CEFX and CPI antigen pools for clinical trial immunomonitoring under a GLP-aligned quality system": Table_S07.csv

# Supplementary Table S7
# Source report	IN-25-404-1MV Summary report (IFN-γ ELISpot).docx	Annex	7
#	Supplementary Table 7 precision validation sample data statistical summary (24 h stimulation)(1/3)
sample ID	Run 21, Run 22	Run 21, Run 22	Run 21, Run 22	Run 21, Run 22	Run 21, Run 22	Run 21, Run 22	Intra CV (%)	Run 25, Run 26	Run 25, Run 26	Run 25, Run 26	Run 25, Run 26	Run 25, Run 26	Run 25, Run 26	Intra CV (%)
sample ID	CEFX peptide-pool sample1	CEFX peptide-pool sample1	CEFX peptide-pool sample1	CEFX peptide-pool sample2	CEFX peptide-pool sample2	CEFX peptide-pool sample2	Intra CV (%)	CEFX peptide-pool sample1	CEFX peptide-pool sample1	CEFX peptide-pool sample1	CEFX peptide-pool sample2	CEFX peptide-pool sample2	CEFX peptide-pool sample2	Intra CV (%)
sample ID	Individual (SFU)	Mean (SFU)	CV%	Individual (SFU)	Mean (SFU)	CV%	Intra CV (%)	Individual (SFU)	Mean (SFU)	CV%	Individual (SFU)	Mean (SFU)	CV%	Intra CV (%)
KB026	118	122	3.69	131	119	17.28	2.15	125	126	4.06	111	130	12.47	1.84
KB026	127	122	3.69	130	119	17.28	2.15	132	126	4.06	139	130	12.47	1.84
KB026	122	122	3.69	95	119	17.28	2.15	122	126	4.06	139	130	12.47	1.84
KB027	1028	1034	1.59	1004	973	7.62	4.35	1250	1259	1.17	1259	1264	1.77	0.26
KB027	1022	1034	1.59	1026	973	7.62	4.35	1251	1259	1.17	1244	1264	1.77	0.26
KB027	1053	1034	1.59	888	973	7.62	4.35	1276	1259	1.17	1288	1264	1.77	0.26
KB028	30	37	19.16	43	41	17.59	7.89	33	38	17.07	53	44	20.34	11.50
KB028	36	37	19.16	33	41	17.59	7.89	35	38	17.07	45	44	20.34	11.50
KB028	44	37	19.16	47	41	17.59	7.89	45	38	17.07	35	44	20.34	11.50
KB029	249	258	4.85	247	259	4.09	0.36	255	248	3.30	263	270	2.27	5.92
KB029	272	258	4.85	263	259	4.09	0.36	239	248	3.30	271	270	2.27	5.92
KB029	252	258	4.85	267	259	4.09	0.36	250	248	3.30	275	270	2.27	5.92
KB030	820	796	3.08	801	777	5.39	1.71	764	817	5.63	846	851	2.18	2.91
KB030	771	796	3.08	802	777	5.39	1.71	847	817	5.63	872	851	2.18	2.91
KB030	798	796	3.08	729	777	5.39	1.71	840	817	5.63	836	851	2.18	2.91
KB031	529	510	3.49	489	497	2.96	1.78	483	488	1.03	479	473	3.23	2.11
KB031	506	510	3.49	514	497	2.96	1.78	487	488	1.03	485	473	3.23	2.11
KB031	494	510	3.49	488	497	2.96	1.78	493	488	1.03	456	473	3.23	2.11
KB032	291	291	2.24	318	288	9.50	0.73	271	300	8.87	287	300	3.76	0.08
KB032	284	291	2.24	265	288	9.50	0.73	307	300	8.87	307	300	3.76	0.08
KB032	297	291	2.24	280	288	9.50	0.73	323	300	8.87	306	300	3.76	0.08
KB033	24	26	29.76	20	23	10.19	8.78	22	23	26.59	25	22	16.95	1.05
KB033	19	26	29.76	24	23	10.19	8.78	17	23	26.59	24	22	16.95	1.05
KB033	34	26	29.76	24	23	10.19	8.78	29	23	26.59	18	22	16.95	1.05
KB034	98	97	2.73	105	108	2.84	7.37	102	105	3.62	96	94	2.22	7.84
KB034	94	97	2.73	111	108	2.84	7.37	103	105	3.62	92	94	2.22	7.84
KB034	99	97	2.73	107	108	2.84	7.37	109	105	3.62	93	94	2.22	7.84
KB035	70	59	17.20	43	52	20.80	8.92	70	58	18.25	38	47	24.03	14.32
KB035	57	59	17.20	49	52	20.80	8.92	54	58	18.25	60	47	24.03	14.32
KB035	50	59	17.20	64	52	20.80	8.92	50	58	18.25	44	47	24.03	14.32
#	Supplementary Table 7 precision validation sample data statistical summary (24 h stimulation)(2/3)
sample ID	Run 29, Run 30	Run 29, Run 30	Run 29, Run 30	Run 29, Run 30	Run 29, Run 30	Run 29, Run 30	Intra CV(%)	Run 33, Run 34	Run 33, Run 34	Run 33, Run 34	Run 33, Run 34	Run 33, Run 34	Run 33, Run 34	Intra CV(%)
sample ID	CEFX peptide-pool sample1	CEFX peptide-pool sample1	CEFX peptide-pool sample1	CEFX peptide-pool sample2	CEFX peptide-pool sample2	CEFX peptide-pool sample2	Intra CV(%)	CEFX peptide-pool sample1	CEFX peptide-pool sample1	CEFX peptide-pool sample1	CEFX peptide-pool sample2	CEFX peptide-pool sample2	CEFX peptide-pool sample2	Intra CV(%)
sample ID	Individual (SFU)	Mean (SFU)	CV%	Individual (SFU)	Mean (SFU)	CV%	Intra CV(%)	Individual (SFU)	Mean (SFU)	CV%	Individual (SFU)	Mean (SFU)	CV%	Intra CV(%)
KB026	132	124	11.88	130	123	5.24	0.76	123	119	5.32	114	114	2.21	3.44
KB026	107	124	11.88	118	123	5.24	0.76	123	119	5.32	111	114	2.21	3.44
KB026	133	124	11.88	120	123	5.24	0.76	112	119	5.32	116	114	2.21	3.44
KB027	1037	1055	2.38	1021	1040	1.66	1.06	827	857	6.10	884	900	8.20	3.46
KB027	1045	1055	2.38	1055	1040	1.66	1.06	826	857	6.10	980	900	8.20	3.46
KB027	1084	1055	2.38	1043	1040	1.66	1.06	917	857	6.10	835	900	8.20	3.46
KB028	37	38	14.65	41	40	2.91	3.03	43	46	8.99	38	41	8.50	8.07
KB028	33	38	14.65	39	40	2.91	3.03	45	46	8.99	41	41	8.50	8.07
KB028	44	38	14.65	39	40	2.91	3.03	51	46	8.99	45	41	8.50	8.07
KB029	250	256	5.25	228	226	6.88	8.61	262	247	7.02	267	267	7.87	5.50
KB029	246	256	5.25	241	226	6.88	8.61	251	247	7.02	246	267	7.87	5.50
KB029	271	256	5.25	210	226	6.88	8.61	228	247	7.02	288	267	7.87	5.50
KB030	740	776	5.83	796	776	4.43	0.06	662	678	2.00	695	676	2.55	0.14
KB030	762	776	5.83	795	776	4.43	0.06	685	678	2.00	661	676	2.55	0.14
KB030	827	776	5.83	736	776	4.43	0.06	686	678	2.00	673	676	2.55	0.14
KB031	497	504	5.11	493	514	3.78	1.39	502	495	2.33	462	480	4.65	2.22
KB031	533	504	5.11	531	514	3.78	1.39	502	495	2.33	473	480	4.65	2.22
KB031	483	504	5.11	519	514	3.78	1.39	482	495	2.33	505	480	4.65	2.22
KB032	317	296	8.81	308	304	1.06	1.88	301	302	1.84	297	298	1.03	1.02
KB032	267	296	8.81	303	304	1.06	1.88	297	302	1.84	295	298	1.03	1.02
KB032	305	296	8.81	302	304	1.06	1.88	308	302	1.84	301	298	1.03	1.02
KB033	23	18	25.46	20	23	11.10	16.23	34	27	21.44	19	19	8.18	26.64
KB033	14	18	25.46	23	23	11.10	16.23	25	27	21.44	17	19	8.18	26.64
KB033	17	18	25.46	25	23	11.10	16.23	23	27	21.44	20	19	8.18	26.64
KB034	112	107	6.54	95	97	2.59	6.69	112	112	5.83	104	111	18.81	0.64
KB034	110	107	6.54	97	97	2.59	6.69	105	112	5.83	94	111	18.81	0.64
KB034	99	107	6.54	100	97	2.59	6.69	118	112	5.83	134	111	18.81	0.64
KB035	73	64	12.70	63	55	20.40	10.76	44	46	8.72	44	48	23.07	2.99
KB035	59	64	12.70	42	55	20.40	10.76	51	46	8.72	61	48	23.07	2.99
KB035	59	64	12.70	59	55	20.40	10.76	44	46	8.72	40	48	23.07	2.99
#	Supplementary Table 7 precision validation sample data statistical summary (24 h stimulation)(3/3)
sample ID	Run 37, Run 38	Run 37, Run 38	Run 37, Run 38	Run 37, Run 38	Run 37, Run 38	Run 37, Run 38	Intra CV(%)	Run 41, Run 42	Run 41, Run 42	Run 41, Run 42	Run 41, Run 42	Run 41, Run 42	Run 41, Run 42	Intra CV(%)	Inter CV(%)
sample ID	CEFX peptide-pool sample1	CEFX peptide-pool sample1	CEFX peptide-pool sample1	CEFX peptide-pool sample2	CEFX peptide-pool sample2	CEFX peptide-pool sample2	Intra CV(%)	CEFX peptide-pool sample1	CEFX peptide-pool sample1	CEFX peptide-pool sample1	CEFX peptide-pool sample2	CEFX peptide-pool sample2	CEFX peptide-pool sample2	Intra CV(%)	Inter CV(%)
sample ID	Individual (SFU)	Mean (SFU)	CV%	Individual (SFU)	Mean (SFU)	CV%	Intra CV(%)	Individual (SFU)	Mean (SFU)	CV%	Individual (SFU)	Mean (SFU)	CV%	Intra CV(%)	Inter CV(%)
KB026	147	136	7.70	158	143	9.72	3.21	132	132	3.79	109	121	10.36	6.15	6.51
KB026	136	136	7.70	139	143	9.72	3.21	137	132	3.79	134	121	10.36	6.15	6.51
KB026	126	136	7.70	131	143	9.72	3.21	127	132	3.79	120	121	10.36	6.15	6.51
KB027	699	645	7.36	734	721	3.66	7.90	1109	1119	0.94	1126	1117	1.02	0.15	19.22
KB027	610	645	7.36	739	721	3.66	7.90	1130	1119	0.94	1104	1117	1.02	0.15	19.22
KB027	626	645	7.36	691	721	3.66	7.90	1118	1119	0.94	1120	1117	1.02	0.15	19.22
KB028	47	66	25.85	80	63	23.65	2.92	44	48	7.83	50	61	16.01	16.00	22.44
KB028	80	66	25.85	59	63	23.65	2.92	50	48	7.83	69	61	16.01	16.00	22.44
KB028	71	66	25.85	51	63	23.65	2.92	51	48	7.83	63	61	16.01	16.00	22.44
KB029	246	283	11.71	301	294	9.05	2.78	298	298	3.53	302	306	1.50	1.95	8.84
KB029	293	283	11.71	317	294	9.05	2.78	287	298	3.53	305	306	1.50	1.95	8.84
KB029	310	283	11.71	265	294	9.05	2.78	308	298	3.53	311	306	1.50	1.95	8.84
KB030	494	506	3.83	489	499	4.12	0.89	642	638	2.33	617	624	2.97	1.61	16.77
KB030	528	506	3.83	523	499	4.12	0.89	651	638	2.33	645	624	2.97	1.61	16.77
KB030	495	506	3.83	486	499	4.12	0.89	622	638	2.33	610	624	2.97	1.61	16.77
KB031	562	522	6.63	523	500	6.35	3.04	494	514	3.39	567	535	5.23	2.88	3.51
KB031	498	522	6.63	514	500	6.35	3.04	527	514	3.39	523	535	5.23	2.88	3.51
KB031	507	522	6.63	464	500	6.35	3.04	520	514	3.39	515	535	5.23	2.88	3.51
KB032	235	240	2.83	256	250	2.84	2.69	226	242	7.63	250	263	6.68	5.98	8.89
KB032	238	240	2.83	251	250	2.84	2.69	237	242	7.63	256	263	6.68	5.98	8.89
KB032	248	240	2.83	242	250	2.84	2.69	262	242	7.63	283	263	6.68	5.98	8.89
KB033	25	26	30.69	38	31	21.71	10.75	25	26	10.18	29	27	10.56	3.54	15.31
KB033	35	26	30.69	25	31	21.71	10.75	29	26	10.18	24	27	10.56	3.54	15.31
KB033	19	26	30.69	29	31	21.71	10.75	24	26	10.18	29	27	10.56	3.54	15.31
KB034	82	99	15.64	88	84	5.60	11.55	90	91	0.64	109	108	1.60	12.34	8.55
KB034	112	99	15.64	79	84	5.60	11.55	91	91	0.64	106	108	1.60	12.34	8.55
KB034	104	99	15.64	86	84	5.60	11.55	91	91	0.64	109	108	1.60	12.34	8.55
KB035	58	58	16.48	56	51	9.12	9.14	47	54	12.96	47	62	21.70	9.75	10.50
KB035	67	58	16.48	48	51	9.12	9.14	61	54	12.96	66	62	21.70	9.75	10.50
KB035	48	58	16.48	48	51	9.12	9.14	54	54	12.96	73	62	21.70	9.75	10.50
