## Supplementary material for "Fit-for-purpose bioanalytical validation of a three-cytokine human PBMC ELISpot panel (IFN-γ, IL-2, IL-4) using CEFX and CPI antigen pools for clinical trial immunomonitoring under a GLP-aligned quality system": Table_S08.csv

# Supplementary Table S8
# Source report	IN-25-404-1MV Summary report (IFN-γ ELISpot).docx	Annex	8
#	Supplementary Table 8 precision validation sample data statistical summary (48 h stimulation)(1/3)
sample ID	Run 23, Run 24	Run 23, Run 24	Run 23, Run 24	Run 23, Run 24	Run 23, Run 24	Run 23, Run 24	Intra CV(%)	Run 27, Run 28	Run 27, Run 28	Run 27, Run 28	Run 27, Run 28	Run 27, Run 28	Run 27, Run 28	Intra CV(%)
sample ID	CEFX peptide-pool sample1	CEFX peptide-pool sample1	CEFX peptide-pool sample1	CEFX peptide-pool sample2	CEFX peptide-pool sample2	CEFX peptide-pool sample2	Intra CV(%)	CEFX peptide-pool sample1	CEFX peptide-pool sample1	CEFX peptide-pool sample1	CEFX peptide-pool sample2	CEFX peptide-pool sample2	CEFX peptide-pool sample2	Intra CV(%)
sample ID	Individual (SFU)	Mean (SFU)	CV%	Individual (SFU)	Mean (SFU)	CV%	Intra CV(%)	Individual (SFU)	Mean (SFU)	CV%	Individual (SFU)	Mean (SFU)	CV%	Intra CV(%)
KB026	165	153	7.84	155	151	7.01	0.93	156	158	2.40	173	181	11.69	9.74
KB026	141	153	7.84	159	151	7.01	0.93	155	158	2.40	205	181	11.69	9.74
KB026	153	153	7.84	139	151	7.01	0.93	162	158	2.40	165	181	11.69	9.74
KB027	595	612	4.08	608	547	12.87	7.97	1101	1168	5.08	1186	1174	4.77	0.34
KB027	641	612	4.08	563	547	12.87	7.97	1213	1168	5.08	1223	1174	4.77	0.34
KB027	601	612	4.08	470	547	12.87	7.97	1191	1168	5.08	1113	1174	4.77	0.34
KB028	60	72	15.17	70	77	9.16	4.11	74	81	7.51	80	80	0.00	0.88
KB028	81	72	15.17	76	77	9.16	4.11	85	81	7.51	80	80	0.00	0.88
KB028	76	72	15.17	84	77	9.16	4.11	84	81	7.51	80	80	0.00	0.88
KB029	304	309	4.41	329	323	2.41	3.14	322	301	6.54	337	328	2.42	6.07
KB029	298	309	4.41	314	323	2.41	3.14	298	301	6.54	325	328	2.42	6.07
KB029	324	309	4.41	325	323	2.41	3.14	283	301	6.54	322	328	2.42	6.07
KB030	613	638	3.47	664	649	1.98	1.25	925	949	3.62	943	943	0.95	0.42
KB030	646	638	3.47	644	649	1.98	1.25	933	949	3.62	952	943	0.95	0.42
KB030	655	638	3.47	640	649	1.98	1.25	988	949	3.62	934	943	0.95	0.42
KB031	580	563	4.34	558	542	2.86	2.69	597	580	3.66	489	539	9.10	5.10
KB031	574	563	4.34	541	542	2.86	2.69	556	580	3.66	542	539	9.10	5.10
KB031	535	563	4.34	527	542	2.86	2.69	586	580	3.66	587	539	9.10	5.10
KB032	303	331	7.81	310	320	2.83	2.32	317	334	6.40	359	344	5.88	2.09
KB032	336	331	7.81	324	320	2.83	2.32	327	334	6.40	352	344	5.88	2.09
KB032	354	331	7.81	327	320	2.83	2.32	358	334	6.40	321	344	5.88	2.09
KB033	36	40	16.01	29	39	23.47	1.81	40	41	7.51	39	36	12.71	7.96
KB033	47	40	16.01	40	39	23.47	1.81	44	41	7.51	31	36	12.71	7.96
KB033	36	40	16.01	47	39	23.47	1.81	38	41	7.51	39	36	12.71	7.96
KB034	96	122	19.10	130	127	6.25	2.84	135	121	11.25	130	134	3.36	7.58
KB034	141	122	19.10	133	127	6.25	2.84	108	121	11.25	134	134	3.36	7.58
KB034	129	122	19.10	118	127	6.25	2.84	119	121	11.25	139	134	3.36	7.58
KB035	81	95	20.20	133	118	10.77	15.84	97	126	20.32	118	132	9.45	3.65
KB035	108	95	20.20	110	118	10.77	15.84	134	126	20.32	138	132	9.45	3.65
KB035	NR	95	20.20	112	118	10.77	15.84	146	126	20.32	141	132	9.45	3.65
#	Supplementary Table 8 precision validation sample data statistical summary (48 h stimulation)(2/3)
sample ID	Run 31, Run 32	Run 31, Run 32	Run 31, Run 32	Run 31, Run 32	Run 31, Run 32	Run 31, Run 32	Intra CV(%)	Run 35, Run 36	Run 35, Run 36	Run 35, Run 36	Run 35, Run 36	Run 35, Run 36	Run 35, Run 36	Intra CV(%)
sample ID	CEFX peptide-pool sample1	CEFX peptide-pool sample1	CEFX peptide-pool sample1	CEFX peptide-pool sample2	CEFX peptide-pool sample2	CEFX peptide-pool sample2	Intra CV(%)	CEFX peptide-pool sample1	CEFX peptide-pool sample1	CEFX peptide-pool sample1	CEFX peptide-pool sample2	CEFX peptide-pool sample2	CEFX peptide-pool sample2	Intra CV(%)
sample ID	Individual (SFU)	Mean (SFU)	CV%	Individual (SFU)	Mean (SFU)	CV%	Intra CV(%)	Individual (SFU)	Mean (SFU)	CV%	Individual (SFU)	Mean (SFU)	CV%	Intra CV(%)
KB026	193	179	7.33	169	164	15.17	6.18	167	159	10.78	172	175	2.03	6.72
KB026	167	179	7.33	186	164	15.17	6.18	139	159	10.78	177	175	2.03	6.72
KB026	177	179	7.33	137	164	15.17	6.18	170	159	10.78	NR	175	2.03	6.72
KB027	1109	1164	5.48	1220	1219	0.41	3.28	1096	1151	4.44	1169	1130	3.75	1.30
KB027	1149	1164	5.48	1214	1219	0.41	3.28	1160	1151	4.44	1136	1130	3.75	1.30
KB027	1234	1164	5.48	1224	1219	0.41	3.28	1197	1151	4.44	1085	1130	3.75	1.30
KB028	62	76	19.00	75	71	5.08	5.12	74	68	9.74	86	87	10.96	16.99
KB028	91	76	19.00	68	71	5.08	5.12	61	68	9.74	97	87	10.96	16.99
KB028	76	76	19.00	70	71	5.08	5.12	70	68	9.74	78	87	10.96	16.99
KB029	318	318	0.63	353	339	3.73	4.59	290	317	7.78	366	351	4.13	7.19
KB029	316	318	0.63	328	339	3.73	4.59	324	317	7.78	351	351	4.13	7.19
KB029	320	318	0.63	337	339	3.73	4.59	338	317	7.78	337	351	4.13	7.19
KB030	926	929	2.17	952	961	1.00	2.34	892	926	3.15	932	920	1.18	0.43
KB030	911	929	2.17	959	961	1.00	2.34	944	926	3.15	917	920	1.18	0.43
KB030	951	929	2.17	971	961	1.00	2.34	941	926	3.15	911	920	1.18	0.43
KB031	553	592	6.21	588	611	5.69	2.23	556	528	4.77	531	560	6.69	4.16
KB031	597	592	6.21	594	611	5.69	2.23	519	528	4.77	546	560	6.69	4.16
KB031	626	592	6.21	651	611	5.69	2.23	508	528	4.77	602	560	6.69	4.16
KB032	357	353	1.30	355	352	1.00	0.27	342	332	4.96	351	343	1.98	2.37
KB032	348	353	1.30	348	352	1.00	0.27	341	332	4.96	341	343	1.98	2.37
KB032	354	353	1.30	352	352	1.00	0.27	313	332	4.96	338	343	1.98	2.37
KB033	33	44	34.68	27	37	30.65	12.32	NR	61	32.46	48	46	7.53	19.83
KB033	37	44	34.68	49	37	30.65	12.32	75	61	32.46	42	46	7.53	19.83
KB033	61	44	34.68	34	37	30.65	12.32	47	61	32.46	48	46	7.53	19.83
KB034	134	130	6.25	156	132	16.25	1.08	126	129	8.05	158	144	11.78	7.43
KB034	121	130	6.25	127	132	16.25	1.08	141	129	8.05	148	144	11.78	7.43
KB034	136	130	6.25	114	132	16.25	1.08	121	129	8.05	125	144	11.78	7.43
KB035	192	168	15.60	138	138	5.43	13.56	100	125	31.62	93	121	31.62	2.29
KB035	171	168	15.60	146	138	5.43	13.56	171	125	31.62	165	121	31.62	2.29
KB035	140	168	15.60	131	138	5.43	13.56	105	125	31.62	106	121	31.62	2.29
#	Supplementary Table 8 precision validation sample data statistical summary (48 h stimulation)(3/3)
sample ID	Run 39, Run 40	Run 39, Run 40	Run 39, Run 40	Run 39, Run 40	Run 39, Run 40	Run 39, Run 40	Intra CV(%)	Run 43, Run 44	Run 43, Run 44	Run 43, Run 44	Run 43, Run 44	Run 43, Run 44	Run 43, Run 44	Intra CV(%)	Inter CV(%)
sample ID	CEFX peptide-pool sample1	CEFX peptide-pool sample1	CEFX peptide-pool sample1	CEFX peptide-pool sample2	CEFX peptide-pool sample2	CEFX peptide-pool sample2	Intra CV(%)	CEFX peptide-pool sample1	CEFX peptide-pool sample1	CEFX peptide-pool sample1	CEFX peptide-pool sample2	CEFX peptide-pool sample2	CEFX peptide-pool sample2	Intra CV(%)	Inter CV(%)
sample ID	Individual (SFU)	Mean (SFU)	CV%	Individual (SFU)	Mean (SFU)	CV%	Intra CV(%)	Individual (SFU)	Mean (SFU)	CV%	Individual (SFU)	Mean (SFU)	CV%	Intra CV(%)	Inter CV(%)
KB026	177	192	8.77	230	208	11.96	5.78	177	191	7.58	168	188	9.27	1.37	10.34
KB026	188	192	8.77	213	208	11.96	5.78	191	191	7.58	194	188	9.27	1.37	10.34
KB026	210	192	8.77	181	208	11.96	5.78	206	191	7.58	201	188	9.27	1.37	10.34
KB027	1225	1265	4.35	1337	1241	7.17	1.35	1180	1165	6.71	1141	1150	0.88	0.88	22.04
KB027	1328	1265	4.35	1226	1241	7.17	1.35	1234	1165	6.71	1149	1150	0.88	0.88	22.04
KB027	1243	1265	4.35	1161	1241	7.17	1.35	1080	1165	6.71	1161	1150	0.88	0.88	22.04
KB028	122	138	10.73	121	114	26.72	13.43	96	115	19.66	119	113	12.67	1.03	25.15
KB028	151	138	10.73	141	114	26.72	13.43	140	115	19.66	124	113	12.67	1.03	25.15
KB028	142	138	10.73	81	114	26.72	13.43	109	115	19.66	97	113	12.67	1.03	25.15
KB029	401	399	2.79	412	415	2.48	2.72	354	370	6.58	333	375	9.64	0.89	10.65
KB029	387	399	2.79	406	415	2.48	2.72	358	370	6.58	397	375	9.64	0.89	10.65
KB029	409	399	2.79	426	415	2.48	2.72	398	370	6.58	394	375	9.64	0.89	10.65
KB030	807	803	0.59	855	832	3.77	2.45	790	780	1.35	744	777	4.38	0.24	13.62
KB030	798	803	0.59	844	832	3.77	2.45	769	780	1.35	775	777	4.38	0.24	13.62
KB030	805	803	0.59	796	832	3.77	2.45	780	780	1.35	812	777	4.38	0.24	13.62
KB031	615	662	6.54	650	663	2.45	0.04	597	638	5.89	637	621	3.69	1.83	8.01
KB031	672	662	6.54	681	663	2.45	0.04	645	638	5.89	632	621	3.69	1.83	8.01
KB031	700	662	6.54	657	663	2.45	0.04	671	638	5.89	595	621	3.69	1.83	8.01
KB032	334	336	10.43	336	314	6.32	4.71	320	317	4.03	334	332	10.72	3.20	3.77
KB032	302	336	10.43	297	314	6.32	4.71	303	317	4.03	295	332	10.72	3.20	3.77
KB032	372	336	10.43	310	314	6.32	4.71	328	317	4.03	366	332	10.72	3.20	3.77
KB033	34	41	15.23	36	51	36.20	15.83	46	42	41.31	56	61	16.49	26.46	19.27
KB033	46	41	15.23	72	51	36.20	15.83	57	42	41.31	55	61	16.49	26.46	19.27
KB033	43	41	15.23	46	51	36.20	15.83	23	42	41.31	73	61	16.49	26.46	19.27
KB034	140	147	10.43	156	149	4.08	0.80	134	144	14.50	159	146	8.05	0.81	7.43
KB034	137	147	10.43	145	149	4.08	0.80	168	144	14.50	141	146	8.05	0.81	7.43
KB034	165	147	10.43	146	149	4.08	0.80	130	144	14.50	137	146	8.05	0.81	7.43
KB035	137	134	1.72	142	134	7.27	0.35	162	162	3.70	89	119	30.68	21.45	14.84
KB035	133	134	1.72	136	134	7.27	0.35	168	162	3.70	160	119	30.68	21.45	14.84
KB035	133	134	1.72	123	134	7.27	0.35	156	162	3.70	109	119	30.68	21.45	14.84
