## Supplementary material for "Fit-for-purpose bioanalytical validation of a three-cytokine human PBMC ELISpot panel (IFN-γ, IL-2, IL-4) using CEFX and CPI antigen pools for clinical trial immunomonitoring under a GLP-aligned quality system": Table_S09.csv

# Supplementary Table S9
# Source report	IN-25-404-1MV Summary report (IFN-γ ELISpot).docx	Annex	9
#	Supplementary Table 9 robustness validation sample data statistical summary (24 h stimulation)
sample ID	Run 45, Run 46	Run 45, Run 46	Run 45, Run 46	Run 45, Run 46	Run 45, Run 46	Run 45, Run 46	Intra CV(%)	Run 49, Run 50	Run 49, Run 50	Run 49, Run 50	Run 49, Run 50	Run 49, Run 50	Run 49, Run 50	Intra CV(%)	Inter CV(%)
sample ID	CEFX peptide-pool sample1	CEFX peptide-pool sample1	CEFX peptide-pool sample1	CEFX peptide-pool sample2	CEFX peptide-pool sample2	CEFX peptide-pool sample2	Intra CV(%)	CEFX peptide-pool sample1	CEFX peptide-pool sample1	CEFX peptide-pool sample1	CEFX peptide-pool sample2	CEFX peptide-pool sample2	CEFX peptide-pool sample2	Intra CV(%)	Inter CV(%)
sample ID	Individual (SFU)	Mean (SFU)	CV%	Individual (SFU)	Mean (SFU)	CV%	Intra CV(%)	Individual (SFU)	Mean (SFU)	CV%	Individual (SFU)	Mean (SFU)	CV%	Intra CV(%)	Inter CV(%)
KB026	109	111	4.27	131	127	8.06	9.53	133	124	6.89	135	135	15.97	5.83	8.05
KB026	116	111	4.27	115	127	8.06	9.53	116	124	6.89	156	135	15.97	5.83	8.05
KB026	107	111	4.27	134	127	8.06	9.53	123	124	6.89	113	135	15.97	5.83	8.05
KB027	627	641	2.26	614	519	23.57	14.91	1011	1046	2.94	980	994	5.27	3.63	32.47
KB027	641	641	2.26	562	519	23.57	14.91	1061	1046	2.94	1052	994	5.27	3.63	32.47
KB027	656	641	2.26	381	519	23.57	14.91	1067	1046	2.94	950	994	5.27	3.63	32.47
KB028	64	46	34.17	44	54	18.52	11.31	46	49	5.40	74	65	12.21	19.85	15.60
KB028	39	46	34.17	64	54	18.52	11.31	51	49	5.40	62	65	12.21	19.85	15.60
KB028	35	46	34.17	54	54	18.52	11.31	50	49	5.40	59	65	12.21	19.85	15.60
KB029	302	278	7.62	270	278	7.47	0.00	311	308	1.88	307	303	5.91	1.16	5.36
KB029	272	278	7.62	263	278	7.47	0.00	311	308	1.88	283	303	5.91	1.16	5.36
KB029	261	278	7.62	302	278	7.47	0.00	301	308	1.88	318	303	5.91	1.16	5.36
KB030	509	498	2.01	465	474	3.54	3.49	589	595	1.01	556	556	0.27	4.79	10.42
KB030	490	498	2.01	493	474	3.54	3.49	601	595	1.01	558	556	0.27	4.79	10.42
KB030	494	498	2.01	463	474	3.54	3.49	596	595	1.01	555	556	0.27	4.79	10.42
KB031	476	456	3.73	485	477	1.43	3.18	493	477	3.27	502	472	6.35	0.65	2.08
KB031	447	456	3.73	475	477	1.43	3.18	462	477	3.27	473	472	6.35	0.65	2.08
KB031	446	456	3.73	472	477	1.43	3.18	475	477	3.27	442	472	6.35	0.65	2.08
KB032	234	218	8.15	229	241	5.70	6.98	274	264	4.25	245	254	6.36	2.73	8.14
KB032	222	218	8.15	238	241	5.70	6.98	267	264	4.25	245	254	6.36	2.73	8.14
KB032	199	218	8.15	256	241	5.70	6.98	252	264	4.25	273	254	6.36	2.73	8.14
KB033	23	23	8.70	27	23	37.00	1.03	24	27	9.44	28	24	28.87	7.44	7.53
KB033	21	23	8.70	13	23	37.00	1.03	27	27	9.44	28	24	28.87	7.44	7.53
KB033	25	23	8.70	28	23	37.00	1.03	29	27	9.44	16	24	28.87	7.44	7.53
KB034	93	91	6.86	119	107	10.28	11.21	91	90	5.09	95	106	12.88	11.32	9.22
KB034	84	91	6.86	98	107	10.28	11.21	85	90	5.09	121	106	12.88	11.32	9.22
KB034	96	91	6.86	103	107	10.28	11.21	94	90	5.09	101	106	12.88	11.32	9.22
KB035	49	46	8.17	55	51	10.73	7.24	39	42	13.22	56	49	16.88	11.91	8.91
KB035	48	46	8.17	54	51	10.73	7.24	48	42	13.22	40	49	16.88	11.91	8.91
KB035	42	46	8.17	45	51	10.73	7.24	38	42	13.22	52	49	16.88	11.91	8.91
