## Supplementary material for "Fit-for-purpose bioanalytical validation of a three-cytokine human PBMC ELISpot panel (IFN-γ, IL-2, IL-4) using CEFX and CPI antigen pools for clinical trial immunomonitoring under a GLP-aligned quality system": Table_S10.csv

# Supplementary Table S10
# Source report	IN-25-404-1MV Summary report (IFN-γ ELISpot).docx	Annex	10
#	Supplementary Table 10 robustness validation sample data statistical summary (48 h stimulation)
sample ID	Run 47, Run 48	Run 47, Run 48	Run 47, Run 48	Run 47, Run 48	Run 47, Run 48	Run 47, Run 48	Intra CV(%)	Run 51, Run 52	Run 51, Run 52	Run 51, Run 52	Run 51, Run 52	Run 51, Run 52	Run 51, Run 52	Intra CV(%)	Inter CV(%)
sample ID	CEFX peptide-pool sample1	CEFX peptide-pool sample1	CEFX peptide-pool sample1	CEFX peptide-pool sample2	CEFX peptide-pool sample2	CEFX peptide-pool sample2	Intra CV(%)	CEFX peptide-pool sample1	CEFX peptide-pool sample1	CEFX peptide-pool sample1	CEFX peptide-pool sample2	CEFX peptide-pool sample2	CEFX peptide-pool sample2	Intra CV(%)	Inter CV(%)
sample ID	Individual (SFU)	Mean (SFU)	CV%	Individual (SFU)	Mean (SFU)	CV%	Intra CV(%)	Individual (SFU)	Mean (SFU)	CV%	Individual (SFU)	Mean (SFU)	CV%	Intra CV(%)	Inter CV(%)
KB026	180	192	8.67	202	206	3.23	5.09	159	177	9.90	177	173	2.33	1.48	8.08
KB026	185	192	8.67	203	206	3.23	5.09	194	177	9.90	169	173	2.33	1.48	8.08
KB026	211	192	8.67	214	206	3.23	5.09	178	177	9.90	174	173	2.33	1.48	8.08
KB027	1167	1160	0.82	1189	1174	1.88	0.89	1274	1265	1.61	1415	1466	2.99	10.37	11.13
KB027	1163	1160	0.82	1149	1174	1.88	0.89	1280	1265	1.61	1492	1466	2.99	10.37	11.13
KB027	1149	1160	0.82	1185	1174	1.88	0.89	1242	1265	1.61	1490	1466	2.99	10.37	11.13
KB028	74	92	17.74	105	104	7.69	9.14	101	104	9.90	96	105	7.42	0.68	6.22
KB028	95	92	17.74	112	104	7.69	9.14	115	104	9.90	111	105	7.42	0.68	6.22
KB028	106	92	17.74	96	104	7.69	9.14	95	104	9.90	107	105	7.42	0.68	6.22
KB029	391	383	5.62	388	378	3.27	1.05	398	408	4.98	410	410	2.44	0.40	4.19
KB029	400	383	5.62	381	378	3.27	1.05	394	408	4.98	420	410	2.44	0.40	4.19
KB029	359	383	5.62	364	378	3.27	1.05	431	408	4.98	400	410	2.44	0.40	4.19
KB030	784	773	1.91	753	776	2.56	0.27	806	793	2.59	866	838	4.17	3.96	3.81
KB030	778	773	1.91	790	776	2.56	0.27	769	793	2.59	799	838	4.17	3.96	3.81
KB030	756	773	1.91	784	776	2.56	0.27	803	793	2.59	850	838	4.17	3.96	3.81
KB031	620	618	4.86	675	656	2.64	4.22	649	669	2.63	711	691	3.40	2.22	4.64
KB031	587	618	4.86	652	656	2.64	4.22	680	669	2.63	696	691	3.40	2.22	4.64
KB031	647	618	4.86	641	656	2.64	4.22	679	669	2.63	665	691	3.40	2.22	4.64
KB032	299	301	0.58	312	332	5.47	7.00	334	330	1.37	337	339	3.58	1.97	5.16
KB032	302	301	0.58	338	332	5.47	7.00	325	330	1.37	328	339	3.58	1.97	5.16
KB032	302	301	0.58	347	332	5.47	7.00	330	330	1.37	352	339	3.58	1.97	5.16
KB033	35	44	20.45	70	72	2.78	34.14	77	57	32.07	66	58	31.65	1.64	19.86
KB033	53	44	20.45	74	72	2.78	34.14	51	57	32.07	71	58	31.65	1.64	19.86
KB033	44	44	20.45	72	72	2.78	34.14	42	57	32.07	37	58	31.65	1.64	19.86
KB034	161	136	20.02	149	146	4.57	5.03	152	149	18.81	182	163	16.13	6.19	7.62
KB034	139	136	20.02	138	146	4.57	5.03	120	149	18.81	133	163	16.13	6.19	7.62
KB034	107	136	20.02	150	146	4.57	5.03	176	149	18.81	174	163	16.13	6.19	7.62
KB035	101	110	14.17	126	126	2.79	9.40	86	112	24.66	133	132	25.08	11.41	8.78
KB035	101	110	14.17	129	126	2.79	9.40	109	112	24.66	98	132	25.08	11.41	8.78
KB035	128	110	14.17	122	126	2.79	9.40	141	112	24.66	164	132	25.08	11.41	8.78
