## Supplementary material for "Fit-for-purpose bioanalytical validation of a three-cytokine human PBMC ELISpot panel (IFN-γ, IL-2, IL-4) using CEFX and CPI antigen pools for clinical trial immunomonitoring under a GLP-aligned quality system": Table_S11.csv

# Supplementary Table S11
# Source report	IN-25-404-1MV Summary report (IFN-γ ELISpot).docx	Annex	11
#	Supplementary Table 11robustness validation sample data statistical summary (24 h stimulation, for deviation report D01)
sample ID	Run 9, Run 10	Run 9, Run 10	Run 9, Run 10	Run 9, Run 10	Run 9, Run 10	Run 9, Run 10	Intra CV(%)	Run 49, Run 50	Run 49, Run 50	Run 49, Run 50	Run 49, Run 50	Run 49, Run 50	Run 49, Run 50	Intra CV(%)	Inter CV(%)
sample ID	CEFX peptide-pool sample1	CEFX peptide-pool sample1	CEFX peptide-pool sample1	CEFX peptide-pool sample2	CEFX peptide-pool sample2	CEFX peptide-pool sample2	Intra CV(%)	CEFX peptide-pool sample1	CEFX peptide-pool sample1	CEFX peptide-pool sample1	CEFX peptide-pool sample2	CEFX peptide-pool sample2	CEFX peptide-pool sample2	Intra CV(%)	Inter CV(%)
sample ID	Individual (SFU)	Mean (SFU)	CV%	Individual (SFU)	Mean (SFU)	CV%	Intra CV(%)	Individual (SFU)	Mean (SFU)	CV%	Individual (SFU)	Mean (SFU)	CV%	Intra CV(%)	Inter CV(%)
KB026	163	165	3.54	142	157	12.55	3.81	133	124	6.89	135	135	15.97	5.83	13.17
KB026	161	165	3.54	179	157	12.55	3.81	116	124	6.89	156	135	15.97	5.83	13.17
KB026	172	165	3.54	149	157	12.55	3.81	123	124	6.89	113	135	15.97	5.83	13.17
KB027	1271	1304	2.74	1331	1326	0.70	1.17	1011	1046	2.94	980	994	5.27	3.63	14.71
KB027	1299	1304	2.74	1331	1326	0.70	1.17	1061	1046	2.94	1052	994	5.27	3.63	14.71
KB027	1342	1304	2.74	1315	1326	0.70	1.17	1067	1046	2.94	950	994	5.27	3.63	14.71
KB028	68	62	9.77	59	60	6.01	1.94	46	49	5.40	74	65	12.21	19.85	11.76
KB028	61	62	9.77	57	60	6.01	1.94	51	49	5.40	62	65	12.21	19.85	11.76
KB028	56	62	9.77	64	60	6.01	1.94	50	49	5.40	59	65	12.21	19.85	11.76
KB029	371	400	6.26	409	419	2.29	3.40	311	308	1.88	307	303	5.91	1.16	17.02
KB029	411	400	6.26	428	419	2.29	3.40	311	308	1.88	283	303	5.91	1.16	17.02
KB029	417	400	6.26	421	419	2.29	3.40	301	308	1.88	318	303	5.91	1.16	17.02
KB030	765	785	2.24	781	761	2.77	2.23	589	595	1.01	556	556	0.27	4.79	17.12
KB030	796	785	2.24	763	761	2.77	2.23	601	595	1.01	558	556	0.27	4.79	17.12
KB030	795	785	2.24	739	761	2.77	2.23	596	595	1.01	555	556	0.27	4.79	17.12
KB031	689	666	3.38	657	672	3.04	0.60	493	477	3.27	502	472	6.35	0.65	19.63
KB031	665	666	3.38	663	672	3.04	0.60	462	477	3.27	473	472	6.35	0.65	19.63
KB031	644	666	3.38	695	672	3.04	0.60	475	477	3.27	442	472	6.35	0.65	19.63
KB032	214	202	7.57	252	265	4.90	19.05	274	264	4.25	245	254	6.36	2.73	12.13
KB032	185	202	7.57	266	265	4.90	19.05	267	264	4.25	245	254	6.36	2.73	12.13
KB032	208	202	7.57	278	265	4.90	19.05	252	264	4.25	273	254	6.36	2.73	12.13
KB033	32	30	18.75	19	21	12.60	25.71	24	27	9.44	28	24	28.87	7.44	15.56
KB033	24	30	18.75	20	21	12.60	25.71	27	27	9.44	28	24	28.87	7.44	15.56
KB033	35	30	18.75	24	21	12.60	25.71	29	27	9.44	16	24	28.87	7.44	15.56
KB034	110	108	11.62	105	116	8.03	4.63	91	90	5.09	95	106	12.88	11.32	10.30
KB034	120	108	11.62	120	116	8.03	4.63	85	90	5.09	121	106	12.88	11.32	10.30
KB034	95	108	11.62	122	116	8.03	4.63	94	90	5.09	101	106	12.88	11.32	10.30
KB035	56	53	30.31	65	64	11.14	12.49	39	42	13.22	56	49	16.88	11.91	17.62
KB035	36	53	30.31	70	64	11.14	12.49	48	42	13.22	40	49	16.88	11.91	17.62
KB035	68	53	30.31	56	64	11.14	12.49	38	42	13.22	52	49	16.88	11.91	17.62
