## Supplementary material for "Fit-for-purpose bioanalytical validation of a three-cytokine human PBMC ELISpot panel (IFN-γ, IL-2, IL-4) using CEFX and CPI antigen pools for clinical trial immunomonitoring under a GLP-aligned quality system": Table_S12.csv

# Supplementary Table S12
# Source report	IN-25-404-1MV Summary report (IFN-γ ELISpot).docx	Annex	12
#	Supplementary Table 12 PBMC functional stability validation sample data statistical summary (24 h stimulation)(1/2)
donor ID	Condition 1 (baseline - fresh)	Condition 2 (room temperature 4 h - fresh)	Condition 2 (room temperature 4 h - fresh)	Condition 3 (room temperature 8 h - fresh)	Condition 3 (room temperature 8 h - fresh)	Condition 4 (room temperature 8 h, transfer to tube 16 h - fresh)	Condition 4 (room temperature 8 h, transfer to tube 16 h - fresh)	Condition 5 (room temperature 8 h, transfer to tube 24 h - fresh)	Condition 5 (room temperature 8 h, transfer to tube 24 h - fresh)
donor ID	MEANCEFX(SFU)	MEANCEFX(SFU)	%CV	MEANCEFX(SFU)	%CV	MEANCEFX(SFU)	%CV	MEANCEFX(SFU)	%CV
KB025	1210	1040	10.69	1178	1.93	1097	6.96	1048	10.16
KB026	167	135	14.90	161	2.59	139	12.86	96	38.18
KB027	1276	1104	10.25	1315	2.10	1092	11.03	1219	3.26
KB028	56	54	2.35	61	5.85	54	2.57	48	11.37
KB029	310	383	14.81	410	19.56	297	3.03	195	32.38
KB030	734	644	9.17	773	3.71	715	1.86	749	1.49
KB031	734	618	12.15	669	6.60	614	12.68	583	16.25
KB032	256	271	3.98	234	6.49	279	5.86	268	3.10
KB033	33	17	44.02*	26	17.68	20	33.59	22	27.77
KB034	143	93	29.64	112	17.11	100	24.95	77	42.77*
KB035	67	52	17.93	59	9.23	49	21.84	60	7.64
KB036	70	49	24.47	53	18.61	44	32.54	50	23.54
#	Supplementary Table 12 PBMC functional stability validation sample data statistical summary (24 h stimulation)(2/2)
donor ID	Condition 2 (room temperature 4 h - cryopreserved)	Condition 2 (room temperature 4 h - cryopreserved)	Condition 3 (room temperature 8 h - cryopreserved)	Condition 3 (room temperature 8 h - cryopreserved)	Condition 4 (room temperature 8 h, transfer to tube 16 h - cryopreserved)	Condition 4 (room temperature 8 h, transfer to tube 16 h - cryopreserved)	Condition 5 (room temperature 8 h, transfer to tube 24 h - cryopreserved)	Condition 5 (room temperature 8 h, transfer to tube 24 h - cryopreserved)
donor ID	MEANCEFX(SFU)	%CV	MEANCEFX(SFU)	%CV	MEANCEFX(SFU)	%CV	MEANCEFX(SFU)	%CV
KB025	#NA	NA	870	23.10	#NA	NA	^NA	NA
KB026	94	39.32	152	6.73	164	1.28	^NA	NA
KB027	913	23.46	924	22.66	387	75.64*	621	48.86*
KB028	42	19.66	77	22.48	41	22.72	^NA	NA
KB029	296	3.35	418	20.92	302	1.89	^NA	NA
KB030	91	110.36*	143	95.33*	515	24.79	^NA	NA
KB031	497	27.28	722	1.17	446	34.55	^NA	NA
KB032	256	0.09	268	3.23	282	6.83	268	3.10
KB033	38	9.03	24	23.78	28	11.59	25	19.74
KB034	71	47.66*	116	14.46	103	22.92	^NA	NA
KB035	69	2.60	112	35.88	26	61.33*	96	25.74
KB036	41	35.94	41	37.28	43	34.09	41	37.28
