## Supplementary material for "Fit-for-purpose bioanalytical validation of a three-cytokine human PBMC ELISpot panel (IFN-γ, IL-2, IL-4) using CEFX and CPI antigen pools for clinical trial immunomonitoring under a GLP-aligned quality system": Table_S13.csv

# Supplementary Table S13
# Source report	IN-25-404-1MV Summary report (IFN-γ ELISpot).docx	Annex	13
#	Supplementary Table 13 PBMC functional stability validation sample data statistical summary (48 h stimulation)(1/2)
donor ID	Condition 1 (baseline - fresh)	Condition 2 (room temperature 4 h - fresh)	Condition 2 (room temperature 4 h - fresh)	Condition 3 (room temperature 8 h - fresh)	Condition 3 (room temperature 8 h - fresh)	Condition 4 (room temperature 8 h, transfer to tube 16 h - fresh)	Condition 4 (room temperature 8 h, transfer to tube 16 h - fresh)	Condition 5 (room temperature 8 h, transfer to tube 24 h - fresh)	Condition 5 (room temperature 8 h, transfer to tube 24 h - fresh)
donor ID	MEANCEFX(SFU)	MEANCEFX(SFU)	%CV	MEANCEFX(SFU)	%CV	MEANCEFX(SFU)	%CV	MEANCEFX(SFU)	%CV
KB025	NA	NA	NA	NA	NA	NA	NA	NA	NA
KB026	187	174	5.08	224	12.66	180	3.02	146	17.54
KB027	NA	NA	NA	NA	NA	NA	NA	NA	NA
KB028	101	87	10.57	100	0.47	89	8.96	89	8.96
KB029	344	405	11.49	450	18.91	337	1.38	246	23.46
KB030	290	792	65.66*	747	62.38*	673	56.24*	764	63.62*
KB031	600	612	1.32	700	10.84	650	5.58	705	11.31
KB032	323	402	15.32	544	35.99	502	30.62	374	10.38
KB033	45	24	42.36*	40	8.94	34	19.78	40	8.35
KB034	171	119	25.58	157	6.19	160	4.70	108	32.18
KB035	89	88	1.07	101	8.57	69	17.86	96	5.22
KB036	68	63	6.02	75	6.18	61	8.68	61	7.72
#	Supplementary Table 13 PBMC functional stability validation sample data statistical summary (48 h stimulation)(2/2)
donor ID	Condition 2 (room temperature 4 h - cryopreserved)	Condition 2 (room temperature 4 h - cryopreserved)	Condition 3 (room temperature 8 h - cryopreserved)	Condition 3 (room temperature 8 h - cryopreserved)	Condition 4 (room temperature 8 h, transfer to tube 16 h - cryopreserved)	Condition 4 (room temperature 8 h, transfer to tube 16 h - cryopreserved)	Condition 5 (room temperature 8 h, transfer to tube 24 h - cryopreserved)	Condition 5 (room temperature 8 h, transfer to tube 24 h - cryopreserved)
donor ID	MEANCEFX(SFU)	%CV	MEANCEFX(SFU)	%CV	MEANCEFX(SFU)	%CV	MEANCEFX(SFU)	%CV
KB025	#NA	NA	NA	NA	#NA	NA	^NA	NA
KB026	138	21.61	226	13.28	224	12.50	^NA	NA
KB027	NA	NA	NA	NA	NA	NA	NA	NA
KB028	68	27.89	171	36.61	96	3.48	^NA	NA
KB029	119	68.93*	516	28.32	384	7.80	^NA	NA
KB030	378	18.70	204	24.75	620	51.30*	^NA	NA
KB031	576	2.88	837	23.30	578	2.64	^NA	NA
KB032	308	3.48	325	0.40	375	10.50	347	5.00
KB033	56	15.87	28	33.08	38	12.29	42	4.90
KB034	84	48.44*	161	4.34	148	10.05	^NA	NA
KB035	121	21.23	307	77.76*	49	40.67*	205	55.64*
KB036	51	20.17	46	27.83	87	16.64	75	6.18
