## Supplementary material for "Fit-for-purpose bioanalytical validation of a three-cytokine human PBMC ELISpot panel (IFN-γ, IL-2, IL-4) using CEFX and CPI antigen pools for clinical trial immunomonitoring under a GLP-aligned quality system": Table_S14.csv

# Supplementary Table S14
# Source report	IN-25-404-1MV Summary report (IFN-γ ELISpot).docx	Annex	14
#	Supplementary Table 14 linearity validation sample data statistical summary (24 h stimulation)
sample ID	Run 54, Run 55	Run 54, Run 55	Run 54, Run 55	Run 54, Run 55	Run 54, Run 55	Run 54, Run 55	Run 54, Run 55	Run 54, Run 55	Run 54, Run 55	Run 54, Run 55	Run 54, Run 55	Run 54, Run 55	Run 54, Run 55	Run 54, Run 55	Run 54, Run 55	Run 54, Run 55	Run 54, Run 55	Run 54, Run 55	R2
sample ID	CEFX peptide-pool sample PBMC cell concentration	CEFX peptide-pool sample PBMC cell concentration	CEFX peptide-pool sample PBMC cell concentration	CEFX peptide-pool sample PBMC cell concentration	CEFX peptide-pool sample PBMC cell concentration	CEFX peptide-pool sample PBMC cell concentration	CEFX peptide-pool sample PBMC cell concentration	CEFX peptide-pool sample PBMC cell concentration	CEFX peptide-pool sample PBMC cell concentration	CEFX peptide-pool sample PBMC cell concentration	CEFX peptide-pool sample PBMC cell concentration	CEFX peptide-pool sample PBMC cell concentration	CEFX peptide-pool sample PBMC cell concentration	CEFX peptide-pool sample PBMC cell concentration	CEFX peptide-pool sample PBMC cell concentration	CEFX peptide-pool sample PBMC cell concentration	CEFX peptide-pool sample PBMC cell concentration	CEFX peptide-pool sample PBMC cell concentration	R2
sample ID	2×105cells/well	2×105cells/well	2×105cells/well	1×105cells/well	1×105cells/well	1×105cells/well	5×104cells/well	5×104cells/well	5×104cells/well	2.5×104cells/well	2.5×104cells/well	2.5×104cells/well	1.25×104cells/well	1.25×104cells/well	1.25×104cells/well	6.25×103cells/well	6.25×103cells/well	6.25×103cells/well	R2
sample ID	Individual (SFU)	Mean (SFU)	CV%	Individual (SFU)	Mean (SFU)	CV%	Individual (SFU)	Mean (SFU)	CV%	Individual (SFU)	Mean (SFU)	CV%	Individual (SFU)	Mean (SFU)	CV%	Individual (SFU)	Mean (SFU)	CV%	R2
KB 026	167	152	8.57	69	68	5.91	27	33	22.56	11	13	37.00	5	4	41.66	2	3	69.28	0.9977
KB 026	142	152	8.57	72	68	5.91	41	33	22.56	10	13	37.00	4	4	41.66	2	3	69.28	0.9977
KB 026	148	152	8.57	64	68	5.91	30	33	22.56	19	13	37.00	2	4	41.66	6	3	69.28	0.9977
KB 029	305	310	5.68	164	154	8.49	51	65	26.62	32	25	27.73	8	10	20.00	5	4	48.04	0.9989
KB 029	330	310	5.68	139	154	8.49	59	65	26.62	18	25	27.73	10	10	20.00	2	4	48.04	0.9989
KB 029	296	310	5.68	158	154	8.49	84	65	26.62	26	25	27.73	12	10	20.00	6	4	48.04	0.9989
KB 030	812	806	2.25	518	524	0.98	229	246	6.21	95	107	9.48	39	39	10.26	17	19	8.18	0.9753
KB 030	821	806	2.25	528	524	0.98	258	246	6.21	113	107	9.48	35	39	10.26	20	19	8.18	0.9753
KB 030	786	806	2.25	525	524	0.98	252	246	6.21	112	107	9.48	43	39	10.26	19	19	8.18	0.9753
KB 031	424	421	0.73	200	227	13.13	117	111	16.32	40	40	6.24	13	15	10.41	10	8	25.00	0.9962
KB 031	418	421	0.73	259	227	13.13	126	111	16.32	43	40	6.24	16	15	10.41	6	8	25.00	0.9962
KB 031	420	421	0.73	222	227	13.13	91	111	16.32	38	40	6.24	15	15	10.41	8	8	25.00	0.9962
KB 032	273	277	1.16	150	151	7.97	61	64	8.97	23	25	21.17	14	14	7.14	8	7	48.22	0.9958
KB 032	279	277	1.16	140	151	7.97	71	64	8.97	31	25	21.17	13	14	7.14	9	7	48.22	0.9958
KB 032	278	277	1.16	164	151	7.97	61	64	8.97	21	25	21.17	15	14	7.14	3	7	48.22	0.9958
KB 034	95	99	4.54	56	50	14.64	18	18	8.65	7	7	20.83	8	7	62.45	4	5	43.30	0.9903
KB 034	99	99	4.54	42	50	14.64	19	18	8.65	9	7	20.83	2	7	62.45	4	5	43.30	0.9903
KB 034	104	99	4.54	53	50	14.64	16	18	8.65	6	7	20.83	10	7	62.45	8	5	43.30	0.9903
