## Supplementary material for "Fit-for-purpose bioanalytical validation of a three-cytokine human PBMC ELISpot panel (IFN-γ, IL-2, IL-4) using CEFX and CPI antigen pools for clinical trial immunomonitoring under a GLP-aligned quality system": Table_S15.csv

# Supplementary Table S15
# Source report	IN-25-404-1MV Summary report (IFN-γ ELISpot).docx	Annex	15
#	Supplementary Table 15 linearity validation sample data statistical summary (48 h stimulation)
sample ID	Run 56, Run 57	Run 56, Run 57	Run 56, Run 57	Run 56, Run 57	Run 56, Run 57	Run 56, Run 57	Run 56, Run 57	Run 56, Run 57	Run 56, Run 57	Run 56, Run 57	Run 56, Run 57	Run 56, Run 57	Run 56, Run 57	Run 56, Run 57	Run 56, Run 57	Run 56, Run 57	Run 56, Run 57	Run 56, Run 57	R2
sample ID	CEFX peptide-pool sample PBMC cell concentration	CEFX peptide-pool sample PBMC cell concentration	CEFX peptide-pool sample PBMC cell concentration	CEFX peptide-pool sample PBMC cell concentration	CEFX peptide-pool sample PBMC cell concentration	CEFX peptide-pool sample PBMC cell concentration	CEFX peptide-pool sample PBMC cell concentration	CEFX peptide-pool sample PBMC cell concentration	CEFX peptide-pool sample PBMC cell concentration	CEFX peptide-pool sample PBMC cell concentration	CEFX peptide-pool sample PBMC cell concentration	CEFX peptide-pool sample PBMC cell concentration	CEFX peptide-pool sample PBMC cell concentration	CEFX peptide-pool sample PBMC cell concentration	CEFX peptide-pool sample PBMC cell concentration	CEFX peptide-pool sample PBMC cell concentration	CEFX peptide-pool sample PBMC cell concentration	CEFX peptide-pool sample PBMC cell concentration	R2
sample ID	2×105cells/well	2×105cells/well	2×105cells/well	1×105cells/well	1×105cells/well	1×105cells/well	5×104cells/well	5×104cells/well	5×104cells/well	2.5×104cells/well	2.5×104cells/well	2.5×104cells/well	1.25×104cells/well	1.25×104cells/well	1.25×104cells/well	6.25×103cells/well	6.25×103cells/well	6.25×103cells/well	R2
sample ID	Individual (SFU)	Mean (SFU)	CV%	Individual (SFU)	Mean (SFU)	CV%	Individual (SFU)	Mean (SFU)	CV%	Individual (SFU)	Mean (SFU)	CV%	Individual (SFU)	Mean (SFU)	CV%	Individual (SFU)	Mean (SFU)	CV%	R2
KB 026	205	183	10.53	77	91	13.07	30	32	25.58	21	18	16.34	4	5	28.64	6	5	52.92	0.9953
KB 026	177	183	10.53	98	91	13.07	25	32	25.58	16	18	16.34	7	5	28.64	2	5	52.92	0.9953
KB 026	168	183	10.53	97	91	13.07	41	32	25.58	16	18	16.34	5	5	28.64	7	5	52.92	0.9953
KB 029	356	366	4.20	205	180	13.14	64	72	15.42	22	21	11.17	14	11	28.64	5	4	48.04	0.9973
KB 029	384	366	4.20	177	180	13.14	85	72	15.42	22	21	11.17	10	11	28.64	2	4	48.04	0.9973
KB 029	359	366	4.20	158	180	13.14	68	72	15.42	18	21	11.17	8	11	28.64	6	4	48.04	0.9973
KB 030	910	912	0.32	612	611	4.10	285	308	9.83	143	147	7.48	55	49	10.60	19	18	11.35	0.9670 *
KB 030	915	912	0.32	635	611	4.10	296	308	9.83	159	147	7.48	46	49	10.60	20	18	11.35	0.9670 *
KB 030	910	912	0.32	585	611	4.10	342	308	9.83	138	147	7.48	46	49	10.60	16	18	11.35	0.9670 *
KB 031	395	393	0.88	199	208	6.17	89	96	7.98	44	49	10.34	18	14	27.70	3	5	69.28	0.9980
KB 031	389	393	0.88	203	208	6.17	104	96	7.98	54	49	10.34	12	14	27.70	3	5	69.28	0.9980
KB 031	395	393	0.88	223	208	6.17	94	96	7.98	48	49	10.34	11	14	27.70	9	5	69.28	0.9980
KB 032	260	279	6.26	167	156	7.39	67	72	6.05	26	24	13.58	15	11	36.36	5	6	60.09	0.9937
KB 032	294	279	6.26	144	156	7.39	75	72	6.05	25	24	13.58	7	11	36.36	10	6	60.09	0.9937
KB 032	284	279	6.26	157	156	7.39	74	72	6.05	20	24	13.58	11	11	36.36	3	6	60.09	0.9937
KB 034	112	114	7.59	62	54	12.25	28	21	30.50	8	8	12.50	6	6	71.20	1	4	75.00	0.9947
KB 034	123	114	7.59	50	54	12.25	15	21	30.50	7	8	12.50	2	6	71.20	7	4	75.00	0.9947
KB 034	106	114	7.59	51	54	12.25	21	21	30.50	9	8	12.50	11	6	71.20	4	4	75.00	0.9947
