## Supplementary material for "Fit-for-purpose bioanalytical validation of a three-cytokine human PBMC ELISpot panel (IFN-γ, IL-2, IL-4) using CEFX and CPI antigen pools for clinical trial immunomonitoring under a GLP-aligned quality system": Table_S16.csv

# Supplementary Table S16
# Source report	IN-25-404-1MV Summary report (IFN-γ ELISpot).docx	Annex	16
#	Supplementary Table 16 additional linearity validation sample data statistical summary (48 h stimulation)
sample ID	Run 81	Run 81	Run 81	Run 81	Run 81	Run 81	Run 81	Run 81	Run 81	Run 81	Run 81	Run 81	Run 81	Run 81	Run 81	Run 81	Run 81	Run 81	R2
sample ID	CEFX peptide-pool sample PBMC cell concentration	CEFX peptide-pool sample PBMC cell concentration	CEFX peptide-pool sample PBMC cell concentration	CEFX peptide-pool sample PBMC cell concentration	CEFX peptide-pool sample PBMC cell concentration	CEFX peptide-pool sample PBMC cell concentration	CEFX peptide-pool sample PBMC cell concentration	CEFX peptide-pool sample PBMC cell concentration	CEFX peptide-pool sample PBMC cell concentration	CEFX peptide-pool sample PBMC cell concentration	CEFX peptide-pool sample PBMC cell concentration	CEFX peptide-pool sample PBMC cell concentration	CEFX peptide-pool sample PBMC cell concentration	CEFX peptide-pool sample PBMC cell concentration	CEFX peptide-pool sample PBMC cell concentration	CEFX peptide-pool sample PBMC cell concentration	CEFX peptide-pool sample PBMC cell concentration	CEFX peptide-pool sample PBMC cell concentration	R2
sample ID	2×105cells/well	2×105cells/well	2×105cells/well	1×105cells/well	1×105cells/well	1×105cells/well	5×104cells/well	5×104cells/well	5×104cells/well	2.5×104cells/well	2.5×104cells/well	2.5×104cells/well	1.25×104cells/well	1.25×104cells/well	1.25×104cells/well	6.25×103cells/well	6.25×103cells/well	6.25×103cells/well	R2
sample ID	Individual (SFU)	Mean (SFU)	CV%	Individual (SFU)	Mean (SFU)	CV%	Individual (SFU)	Mean (SFU)	CV%	Individual (SFU)	Mean (SFU)	CV%	Individual (SFU)	Mean (SFU)	CV%	Individual (SFU)	Mean (SFU)	CV%	R2
KB 030-1	524	547	3.70	336	311	7.07	131	155	16.54	51	50	28.28	13	17	20.38	7	10	64.44	0.9909
KB 030-1	555	547	3.70	297	311	7.07	152	155	16.54	35	50	28.28	19	17	20.38	6	10	64.44	0.9909
KB 030-1	562	547	3.70	299	311	7.07	182	155	16.54	63	50	28.28	19	17	20.38	18	10	64.44	0.9909
KB 030-2	530	553	4.55	352	314	10.38	154	145	7.55	65	59	13.45	18	19	3.09	2	4	50.00	0.9930
KB 030-2	580	553	4.55	296	314	10.38	133	145	7.55	50	59	13.45	19	19	3.09	4	4	50.00	0.9930
KB 030-2	550	553	4.55	295	314	10.38	149	145	7.55	62	59	13.45	19	19	3.09	6	4	50.00	0.9930
