## Supplementary material for "Fit-for-purpose bioanalytical validation of a three-cytokine human PBMC ELISpot panel (IFN-γ, IL-2, IL-4) using CEFX and CPI antigen pools for clinical trial immunomonitoring under a GLP-aligned quality system": Table_S17.csv

# Supplementary Table S17
# Source report	IN-25-404-1MV Summary report (IFN-γ ELISpot).docx	Annex	17
#	Supplementary Table 17 partial validation results statistical summary (1/2)
	RUN ID	sample ID	CEF peptide-pool sample1	CEF peptide-pool sample1	CEF peptide-pool sample2	CEF peptide-pool sample2	Intra CV%
	RUN ID	sample ID	Mean(SFU)	CV%	Mean(SFU)	CV%	Intra CV%
24 h stimulation	21	KB026	122	3.69	119	17.28	2.15
24 h stimulation	21	KB027	1034	1.59	973	7.62	4.35
24 h stimulation	21	KB028	37	19.16	41	17.59	7.89
24 h stimulation	21	KB029	258	4.85	259	4.09	0.36
24 h stimulation	21	KB030	796	3.08	777	5.39	1.71
24 h stimulation	22	KB031	510	3.49	497	2.96	1.78
24 h stimulation	22	KB032	291	2.24	288	9.50	0.73
24 h stimulation	22	KB033	26	29.76	23	10.19	8.78
24 h stimulation	22	KB034	97	2.73	108	2.84	7.37
24 h stimulation	22	KB035	59	17.20	52	20.80	8.92
48 h stimulation	23	KB026	153	7.84	151	7.01	0.93
48 h stimulation	23	KB027	612	4.08	547	12.87	7.97
48 h stimulation	23	KB028	72	15.17	77	9.16	4.11
48 h stimulation	23	KB029	309	4.41	323	2.41	3.14
48 h stimulation	23	KB030	638	3.47	649	1.98	1.25
48 h stimulation	24	KB031	563	4.34	542	2.86	2.69
48 h stimulation	24	KB032	331	7.81	320	2.83	2.32
48 h stimulation	24	KB033	40	16.01	39	23.47	1.81
48 h stimulation	24	KB034	122	19.10	127	6.25	2.84
48 h stimulation	24	KB035	95	20.20	118	10.77	15.84
#	Supplementary Table 17 partial validation results statistical summary (2/2)
	RUN ID	sample ID	CEF peptide-pool sample1	CEF peptide-pool sample1	CEF peptide-pool sample2	CEF peptide-pool sample2	Intra CV%
	RUN ID	sample ID	Mean(SFU)	CV%	Mean(SFU)	CV%	Intra CV%
24 h stimulation	82	KB025	597	13.74	540	0.39	7.16
24 h stimulation	82	KB027	252	19.64	165	13.01	29.37
24 h stimulation	82	KB028	56	21.73	59	11.97	3.71
24 h stimulation	82	KB029	351	7.18	357	4.59	1.27
24 h stimulation	82	KB031	491	9.74	487	7.56	0.58
24 h stimulation	83	KB032	274	10.78	257	2.59	4.35
24 h stimulation	83	KB033	33	24.93	33	16.03	0.72
24 h stimulation	83	KB034	118	9.35	118	8.12	0.00
24 h stimulation	83	KB035	52	28.53	58	17.02	7.76
24 h stimulation	83	KB036	40	9.54	47	4.26	11.97
48 h stimulation	84	KB025	991	23.77	981	10.81	0.68
48 h stimulation	84	KB027	986	10.62	915	14.75	5.28
48 h stimulation	84	KB028	99	15.64	101	17.99	1.41
48 h stimulation	84	KB029	517	1.99	504	1.60	1.71
48 h stimulation	84	KB031	723	3.78	717	8.86	0.52
48 h stimulation	85	KB032	361	0.85	368	3.80	1.36
48 h stimulation	85	KB033	64	11.14	76	13.67	12.49
48 h stimulation	85	KB034	205	2.26	188	8.05	6.00
48 h stimulation	85	KB035	106	17.51	114	7.07	5.57
48 h stimulation	85	KB036	66	10.70	85	18.38	18.15
