## Supplementary material for "Fit-for-purpose bioanalytical validation of a three-cytokine human PBMC ELISpot panel (IFN-γ, IL-2, IL-4) using CEFX and CPI antigen pools for clinical trial immunomonitoring under a GLP-aligned quality system": Table_S18.csv

# Supplementary Table S18
# Source report	IN-25-432-1MV Summary report (IL-2 ELISpot).docx	Annex	1
#	Supplementary Table 1 LOD data statistical summary
sample donor ID	Run 1, Run 2	Run 1, Run 2	Run 3, Run 4	Run 3, Run 4	Run 5, Run 6	Run 5, Run 6	Run 7, Run 8	Run 7, Run 8	Run 9, Run 10	Run 9, Run 10	Run 11, Run 12	Run 11, Run 12	LOD
sample donor ID	negative control sample	negative control sample	negative control sample	negative control sample	negative control sample	negative control sample	negative control sample	negative control sample	negative control sample	negative control sample	negative control sample	negative control sample	LOD
sample donor ID	Individual	Mean	Individual	Mean	Individual	Mean	Individual	Mean	Individual	Mean	Individual	Mean	LOD
KB117	6	3	6	3	2	3	8	7	7	8	4	3	9
KB117	1	3	2	3	4	3	5	7	9	8	5	3	9
KB117	3	3	2	3	2	3	9	7	7	8	0	3	9
KB118	3	6	14	10	11	12	9	10	4	7	12	10	9
KB118	6	6	9	10	14	12	10	10	7	7	8	10	9
KB118	8	6	8	10	12	12	10	10	10	7	9	10	9
KB119	1	5	9	5	5	7	5	6	5	4	2	3	9
KB119	8	5	1	5	3	7	2	6	2	4	4	3	9
KB119	6	5	6	5	14	7	10	6	5	4	2	3	9
KB120	2	5	6	6	5	2	3	3	4	3	5	3	9
KB120	6	5	5	6	1	2	2	3	4	3	1	3	9
KB120	6	5	7	6	1	2	3	3	1	3	3	3	9
KB121	2	5	2	5	7	6	1	2	0	2	3	4	9
KB121	6	5	3	5	11	6	2	2	2	2	6	4	9
KB121	6	5	9	5	1	6	4	2	3	2	4	4	9
KB122	7	6	0	3	6	3	5	3	11	5	1	3	9
KB122	2	6	1	3	0	3	1	3	0	5	6	3	9
KB122	8	6	7	3	3	3	3	3	3	5	1	3	9
KB123	10	7	3	5	4	4	8	4	5	4	6	6	9
KB123	5	7	5	5	3	4	3	4	2	4	5	6	9
KB123	5	7	6	5	4	4	2	4	4	4	7	6	9
KB124	2	4	0	1	0	1	0	1	1	1	2	4
KB124	4	4	1	1	1	1	2	1	1	1	7	4
KB124	5	4	2	1	1	1	1	1	0	1	4	4
KB126	1	1	1	2	4	2	9	5	1	1	4	2
KB126	2	1	2	2	1	2	3	5	1	1	1	2
KB126	1	1	2	2	0	2	3	5	1	1	2	2
KB127	10	5	0	1	5	7	0	3	2	3	1	2
KB127	2	5	1	1	9	7	3	3	2	3	2	2
KB127	4	5	1	1	8	7	6	3	6	3	3	2
