## Supplementary material for "Fit-for-purpose bioanalytical validation of a three-cytokine human PBMC ELISpot panel (IFN-γ, IL-2, IL-4) using CEFX and CPI antigen pools for clinical trial immunomonitoring under a GLP-aligned quality system": Table_S19.csv

# Supplementary Table S19
# Source report	IN-25-432-1MV Summary report (IL-2 ELISpot).docx	Annex	2
#	Supplementary Table 2 LLOQ data statistical summary (1/4)
sample donor ID	CEFX peptide-pool-stimulated sample PBMC concentration: 1×105cells/well	CEFX peptide-pool-stimulated sample PBMC concentration: 1×105cells/well	CEFX peptide-pool-stimulated sample PBMC concentration: 1×105cells/well	CEFX peptide-pool-stimulated sample PBMC concentration: 1×105cells/well	CEFX peptide-pool-stimulated sample PBMC concentration: 1×105cells/well	CEFX peptide-pool-stimulated sample PBMC concentration: 1×105cells/well	CEFX peptide-pool-stimulated sample PBMC concentration: 1×105cells/well	CEFX peptide-pool-stimulated sample PBMC concentration: 1×105cells/well	CEFX peptide-pool-stimulated sample PBMC concentration: 1×105cells/well	mean spot count	inter-assay precision(%)
sample donor ID	Run 13, Run 14	Run 13, Run 14	Run 13, Run 14	Run 15, Run 16	Run 15, Run 16	Run 15, Run 16	Run 17, Run 18, Run 23(KB122)	Run 17, Run 18, Run 23(KB122)	Run 17, Run 18, Run 23(KB122)	mean spot count	inter-assay precision(%)
sample donor ID	Individual	Mean	CV%	Individual	Mean	CV%	Individual	Mean	CV%	mean spot count	inter-assay precision(%)
KB117	26	32	19.03	32	29	15.75	45	46	11.08	36	25.76
KB117	31	32	19.03	24	29	15.75	42	46	11.08	36	25.76
KB117	38	32	19.03	32	29	15.75	52	46	11.08	36	25.76
KB118	57	64	13.08	52	54	14.30	74	70	20.11	63	12.35
KB118	61	64	13.08	48	54	14.30	81	70	20.11	63	12.35
KB118	73	64	13.08	63	54	14.30	54	70	20.11	63	12.35
KB119	28	26	16.76	22	24	27.97	21	29	26.04	27	9.59
KB119	29	26	16.76	19	24	27.97	36	29	26.04	27	9.59
KB119	21	26	16.76	32	24	27.97	31	29	26.04	27	9.59
KB122	52	41	23.27	14	25	39.40	12	10	14.78	25	60.28
KB122	36	41	23.27	33	25	39.40	9	10	14.78	25	60.28
KB122	35	41	23.27	28	25	39.40	10	10	14.78	25	60.28
KB123	19	15	45.40	34	22	45.74	27	33	26.42	23	39.46
KB123	7	15	45.40	18	22	45.74	43	33	26.42	23	39.46
KB123	18	15	45.40	15	22	45.74	29	33	26.42	23	39.46
KB126	1	2	49.49	6	9	30.93	33	36	9.67	16	112.21
KB126	3	2	49.49	11	9	30.93	40	36	9.67	16	112.21
KB126	3	2	49.49	11	9	30.93	36	36	9.67	16	112.21
#	Supplementary Table 2 LLOQ data statistical summary (2/4)
sample donor ID	CEFX peptide-pool-stimulated sample PBMC concentration: 5×104cells/well	CEFX peptide-pool-stimulated sample PBMC concentration: 5×104cells/well	CEFX peptide-pool-stimulated sample PBMC concentration: 5×104cells/well	CEFX peptide-pool-stimulated sample PBMC concentration: 5×104cells/well	CEFX peptide-pool-stimulated sample PBMC concentration: 5×104cells/well	CEFX peptide-pool-stimulated sample PBMC concentration: 5×104cells/well	CEFX peptide-pool-stimulated sample PBMC concentration: 5×104cells/well	CEFX peptide-pool-stimulated sample PBMC concentration: 5×104cells/well	CEFX peptide-pool-stimulated sample PBMC concentration: 5×104cells/well	mean spot count	inter-assay precision(%)
sample donor ID	Run 13, Run 14	Run 13, Run 14	Run 13, Run 14	Run 15, Run 16	Run 15, Run 16	Run 15, Run 16	Run 17, Run 18, Run 23(KB122)	Run 17, Run 18, Run 23(KB122)	Run 17, Run 18, Run 23(KB122)	mean spot count	inter-assay precision(%)
sample donor ID	Individual	Mean	CV%	Individual	Mean	CV%	Individual	Mean	CV%	mean spot count	inter-assay precision(%)
KB117	12	8	57.28	12	10	26.46	21	15	52.96	11	31.42
KB117	3	8	57.28	7	10	26.46	17	15	52.96	11	31.42
KB117	9	8	57.28	11	10	26.46	6	15	52.96	11	31.42
KB118	24	23	4.95	35	28	25.00	30	27	46.28	26	9.25
KB118	24	23	4.95	21	28	25.00	37	27	46.28	26	9.25
KB118	22	23	4.95	28	28	25.00	13	27	46.28	26	9.25
KB119	8	12	33.33	9	12	24.77	24	16	45.07	13	16.51
KB119	12	12	33.33	13	12	24.77	14	16	45.07	13	16.51
KB119	16	12	33.33	15	12	24.77	10	16	45.07	13	16.51
KB122	13	10	36.06	16	10	49.66	3	3	21.65	8	56.52
KB122	11	10	36.06	9	10	49.66	3	3	21.65	8	56.52
KB122	6	10	36.06	6	10	49.66	2	3	21.65	8	56.52
KB123	4	5	91.65	10	7	37.80	14	13	35.25	8	49.96
KB123	1	5	91.65	6	7	37.80	17	13	35.25	8	49.96
KB123	10	5	91.65	5	7	37.80	8	13	35.25	8	49.96
KB126	7	6	90.56	7	6	26.96	25	17	39.27	10	70.49
KB126	0	6	90.56	4	6	26.96	15	17	39.27	10	70.49
KB126	10	6	90.56	6	6	26.96	12	17	39.27	10	70.49
#	Supplementary Table 2 LLOQ data statistical summary (3/4)
sample donor ID	CEFX peptide-pool-stimulated sample PBMC concentration: 2.5×104cells/well	CEFX peptide-pool-stimulated sample PBMC concentration: 2.5×104cells/well	CEFX peptide-pool-stimulated sample PBMC concentration: 2.5×104cells/well	CEFX peptide-pool-stimulated sample PBMC concentration: 2.5×104cells/well	CEFX peptide-pool-stimulated sample PBMC concentration: 2.5×104cells/well	CEFX peptide-pool-stimulated sample PBMC concentration: 2.5×104cells/well	CEFX peptide-pool-stimulated sample PBMC concentration: 2.5×104cells/well	CEFX peptide-pool-stimulated sample PBMC concentration: 2.5×104cells/well	CEFX peptide-pool-stimulated sample PBMC concentration: 2.5×104cells/well	mean spot count	inter-assay precision(%)
sample donor ID	Run 13, Run 14	Run 13, Run 14	Run 13, Run 14	Run 15, Run 16	Run 15, Run 16	Run 15, Run 16	Run 17, Run 18, Run 23(KB122)	Run 17, Run 18, Run 23(KB122)	Run 17, Run 18, Run 23(KB122)	mean spot count	inter-assay precision(%)
sample donor ID	Individual	Mean	CV%	Individual	Mean	CV%	Individual	Mean	CV%	mean spot count	inter-assay precision(%)
KB117	14	9	54.53	0	3	86.60	4	5	24.74	6	49.96
KB117	5	9	54.53	5	3	86.60	6	5	24.74	6	49.96
KB117	7	9	54.53	5	3	86.60	4	5	24.74	6	49.96
KB118	7	7	61.49	5	6	20.38	9	5	72.11	6	20.03
KB118	12	7	61.49	5	6	20.38	2	5	72.11	6	20.03
KB118	3	7	61.49	7	6	20.38	4	5	72.11	6	20.03
KB119	0	4	87.37	6	5	32.73	5	5	96.63	5	4.22
KB119	7	4	87.37	3	5	32.73	9	5	96.63	5	4.22
KB119	6	4	87.37	5	5	32.73	0	5	96.63	5	4.22
KB122	7	7	7.87	2	6	61.97	0	0	173.21	4	82.27
KB122	8	7	7.87	9	6	61.97	1	0	173.21	4	82.27
KB122	7	7	7.87	6	6	61.97	0	0	173.21	4	82.27
KB123	0	3	120.19	4	4	68.63	1	2	49.49	3	22.22
KB123	2	3	120.19	1	4	68.63	3	2	49.49	3	22.22
KB123	7	3	120.19	6	4	68.63	3	2	49.49	3	22.22
KB126	1	1	43.30	3	3	21.65	2	2	50.00	2	33.33
KB126	2	1	43.30	3	3	21.65	1	2	50.00	2	33.33
KB126	1	1	43.30	2	3	21.65	3	2	50.00	2	33.33
#	Supplementary Table 2 LLOQ data statistical summary (4/4)
sample donor ID	CEFX peptide-pool-stimulated sample PBMC concentration: 1.25×104cells/well	CEFX peptide-pool-stimulated sample PBMC concentration: 1.25×104cells/well	CEFX peptide-pool-stimulated sample PBMC concentration: 1.25×104cells/well	CEFX peptide-pool-stimulated sample PBMC concentration: 1.25×104cells/well	CEFX peptide-pool-stimulated sample PBMC concentration: 1.25×104cells/well	CEFX peptide-pool-stimulated sample PBMC concentration: 1.25×104cells/well	CEFX peptide-pool-stimulated sample PBMC concentration: 1.25×104cells/well	CEFX peptide-pool-stimulated sample PBMC concentration: 1.25×104cells/well	CEFX peptide-pool-stimulated sample PBMC concentration: 1.25×104cells/well	mean spot count	inter-assay precision(%)
sample donor ID	Run 13, Run 14	Run 13, Run 14	Run 13, Run 14	Run 15, Run 16	Run 15, Run 16	Run 15, Run 16	Run 17, Run 18, Run 23(KB122)	Run 17, Run 18, Run 23(KB122)	Run 17, Run 18, Run 23(KB122)	mean spot count	inter-assay precision(%)
sample donor ID	Individual	Mean	CV%	Individual	Mean	CV%	Individual	Mean	CV%	mean spot count	inter-assay precision(%)
KB117	8	4	100.00	6	4	43.30	5	5	32.73	4	9.12
KB117	0	4	100.00	3	4	43.30	3	5	32.73	4	9.12
KB117	4	4	100.00	3	4	43.30	6	5	32.73	4	9.12
KB118	3	4	56.77	0	3	105.36	1	1	100.00	3	54.49
KB118	2	4	56.77	7	3	105.36	0	1	100.00	3	54.49
KB118	6	4	56.77	3	3	105.36	2	1	100.00	3	54.49
KB119	1	3	57.74	1	2	69.28	1	1	86.60	2	65.85
KB119	4	3	57.74	3	2	69.28	0	1	86.60	2	65.85
KB119	4	3	57.74	1	2	69.28	1	1	86.60	2	65.85
KB122	7	5	40.00	1	1	43.30	1	1	86.60	2	100.00
KB122	3	5	40.00	2	1	43.30	1	1	86.60	2	100.00
KB122	5	5	40.00	1	1	43.30	0	1	86.60	2	100.00
KB123	0	2	91.65	3	2	91.65	0	2	137.77	2	20.38
KB123	3	2	91.65	0	2	91.65	1	2	137.77	2	20.38
KB123	2	2	91.65	2	2	91.65	6	2	137.77	2	20.38
KB126	0	2	100.00	0	1	86.60	0	1	173.21	1	56.77
KB126	2	2	100.00	1	1	86.60	3	1	173.21	1	56.77
KB126	4	2	100.00	1	1	86.60	0	1	173.21	1	56.77
