## Supplementary material for "Fit-for-purpose bioanalytical validation of a three-cytokine human PBMC ELISpot panel (IFN-γ, IL-2, IL-4) using CEFX and CPI antigen pools for clinical trial immunomonitoring under a GLP-aligned quality system": Table_S20.csv

# Supplementary Table S20
# Source report	IN-25-432-1MV Summary report (IL-2 ELISpot).docx	Annex	3
#	Supplementary Table 3 analytical run blank sample (Blank) results summary table (1/2)
Run ID	blank sample-well spot counts	blank sample-well spot counts	blank sample-well spot counts	result
Run ID	well 1	well 2	well 3	result
Run 1	3(A1)	2(A2)	0(A3)	Pass
Run 2	8(A1)	2(A2)	1(A3)	Pass
Run 3	5(A1)	1(A2)	1(A3)	Pass
Run 4	1(A1)	0(A2)	0(A3)	Pass
Run 5	8(A1)	0(A2)	5(A3)	Pass
Run 6	2(A1)	0(A2)	5(A3)	Pass
Run 7	4(A1)	0(A2)	4(A3)	Pass
Run 8	1(A1)	3(A2)	0(A3)	Pass
Run 9	2(A1)	1(A2)	3(A3)	Pass
Run 10	3(A1)	2(A2)	0(A3)	Pass
Run 11	2(A1)	4(A2)	1(A3)	Pass
Run 12	4(A1)	1(A2)	3(A3)	Pass
Run 13	2(A1)	1(A2)	3(A3)	Pass
Run 14	4(A1)	2(A2)	1(A3)	Pass
Run 15	2(A1)	2(A2)	2(A3)	Pass
Run 16	3(A1)	1(A2)	2(A3)	Pass
Run 17	4(A1)	0(A2)	0(A3)	Pass
Run 18	2(A1)	0(A2)	1(A3)	Pass
Run 19	4(A1)	1(A2)	0(A3)	Pass
Run 20	1(A1)	3(A2)	0(A3)	Pass
Run 21	3(A1)	0(A2)	0(A3)	Pass
Run 22	3(A1)	0(A2)	0(A3)	Pass
Run 23	3(A1)	1(A2)	3(A3)	Pass
Run 24	4(A1)	0(A2)	0(A3)	Pass
Run 25	2(A1)	0(A2)	0(A3)	Pass
Run 26	2(A1)	0(A2)	1(A3)	Pass
Run 27	0(A1)	0(A2)	0(A3)	Pass
Run 28	8(A2)	7(A3)	4(A4)	Pass
Run 29	4(A1)	1(A2)	3(A3)	Pass
Run 30	3(A1)	1(A2)	1(A3)	Pass
#	Supplementary Table 3 analytical run blank sample (Blank) results summary table (2/2)
Run ID	blank sample-well spot counts	blank sample-well spot counts	blank sample-well spot counts	result
Run ID	well 1	well 2	well 3	result
Run 31	1(A1)	3(A2)	2(A3)	Pass
Run 32	3(A1)	0(A2)	0(A3)	Pass
Run 33	0(A1)	2(A2)	5(A3)	Pass
Run 34	0(A1)	0(A2)	0(A3)	Pass
Run 35	2(A1)	0(A2)	3(A3)	Pass
Run 36	1(A1)	0(A2)	3(A3)	Pass
Run 37	6(A1)	1(A2)	6(A3)	Pass
Run 38	4(A1)	0(A2)	3(A3)	Pass
Run 39	2(A1)	0(A2)	1(A3)	Pass
Run 40	0(A7)	1(A8)	0(A9)	Pass
