## Supplementary material for "Fit-for-purpose bioanalytical validation of a three-cytokine human PBMC ELISpot panel (IFN-γ, IL-2, IL-4) using CEFX and CPI antigen pools for clinical trial immunomonitoring under a GLP-aligned quality system": Table_S21.csv

# Supplementary Table S21
# Source report	IN-25-432-1MV Summary report (IL-2 ELISpot).docx	Annex	4
#	Supplementary Table 4 analytical-run PBMC validation sample QC data statistical summary (1/5)
Run ID	sample ID	cell viability (%)	negative control well	negative control well	CD3-positive stimulation well	CD3-positive stimulation well
Run ID	sample ID	cell viability (%)	Mean	CV%	Mean	CV%
Run 1 ~ Run 2 (LOD, precision)	KB117	91/96	3	75.50	278	2.39
Run 1 ~ Run 2 (LOD, precision)	KB118	94/95	6	44.41	434	11.66
Run 1 ~ Run 2 (LOD, precision)	KB119	92/94	5	72.11	190	8.70
Run 1 ~ Run 2 (LOD, precision)	KB120	95/94	5	49.49	284	4.18
Run 1 ~ Run 2 (LOD, precision)	KB121	96/93	5	49.49	403	6.71
Run 1 ~ Run 2 (LOD, precision)	KB122	96/95	6	56.73	199	3.91
Run 1 ~ Run 2 (LOD, precision)	KB123	92/93	7	43.30	246	6.74
Run 1 ~ Run 2 (LOD, precision)	KB124	91/93	4	41.66	365	3.16
Run 1 ~ Run 2 (LOD, precision)	KB126	93/93	1	43.30	503	3.23
Run 1 ~ Run 2 (LOD, precision)	KB127	95/96	5	78.06	231	8.30
Run 3 ~ Run 4 (LOD, precision)	KB117	91/96	3	69.28	289	6.72
Run 3 ~ Run 4 (LOD, precision)	KB118	94/95	10	31.11	432	7.10
Run 3 ~ Run 4 (LOD, precision)	KB119	92/94	5	75.78	187	9.14
Run 3 ~ Run 4 (LOD, precision)	KB120	95/94	6	16.67	307	5.37
Run 3 ~ Run 4 (LOD, precision)	KB121	96/93	5	81.13	474	9.03
Run 3 ~ Run 4 (LOD, precision)	KB122	96/95	3	141.97	206	10.17
Run 3 ~ Run 4 (LOD, precision)	KB123	92/93	5	32.73	264	3.24
Run 3 ~ Run 4 (LOD, precision)	KB124	91/93	1	100.00	375	4.86
Run 3 ~ Run 4 (LOD, precision)	KB126	93/93	2	34.64	524	2.19
Run 3 ~ Run 4 (LOD, precision)	KB127	95/96	1	86.60	259	12.09
Run 5 ~ Run 6 (LOD, precision)	KB117	91/96	3	43.30	293	6.82
Run 5 ~ Run 6 (LOD, precision)	KB118	94/95	12	12.39	449	8.00
Run 5 ~ Run 6 (LOD, precision)	KB119	92/94	7	79.90	199	13.18
Run 5 ~ Run 6 (LOD, precision)	KB120	95/94	2	98.97	290	5.89
Run 5 ~ Run 6 (LOD, precision)	KB121	96/93	6	79.47	504	8.14
Run 5 ~ Run 6 (LOD, precision)	KB122	96/95	3	100.00	220	9.40
Run 5 ~ Run 6 (LOD, precision)	KB123	92/93	4	15.75	278	6.80
Run 5 ~ Run 6 (LOD, precision)	KB124	91/93	1	86.60	363	2.35
Run 5 ~ Run 6 (LOD, precision)	KB126	93/93	2	124.90	486	2.66
Run 5 ~ Run 6 (LOD, precision)	KB127	95/96	7	28.39	243	11.41
Run 7 ~ Run 8 (LOD, precision)	KB117	91/96	7	28.39	302	8.70
Run 7 ~ Run 8 (LOD, precision)	KB118	94/95	10	5.97	408	12.03
Run 7 ~ Run 8 (LOD, precision)	KB119	92/94	6	71.32	202	8.67
Run 7 ~ Run 8 (LOD, precision)	KB120	95/94	3	21.65	311	8.01
Run 7 ~ Run 8 (LOD, precision)	KB121	96/93	2	65.47	447	6.93
Run 7 ~ Run 8 (LOD, precision)	KB122	96/95	3	66.67	218	4.45
Run 7 ~ Run 8 (LOD, precision)	KB123	92/93	4	74.18	304	5.06
Run 7 ~ Run 8 (LOD, precision)	KB124	91/93	1	100.00	360	0.98
Run 7 ~ Run 8 (LOD, precision)	KB126	93/93	5	69.28	526	4.32
Run 7 ~ Run 8 (LOD, precision)	KB127	95/96	3	100.00	285	11.44
#	Supplementary Table 4 analytical-run PBMC validation sample QC data statistical summary (2/5)
Run ID	sample ID	cell viability (%)	negative control well	negative control well	CD3-positive stimulation well	CD3-positive stimulation well
Run ID	sample ID	cell viability (%)	Mean	CV%	Mean	CV%
Run 9 ~ Run 10 (LOD, precision)	KB117	91/96	8	15.06	317	8.79
Run 9 ~ Run 10 (LOD, precision)	KB118	94/95	7	42.86	462	2.74
Run 9 ~ Run 10 (LOD, precision)	KB119	92/94	4	43.30	236	7.41
Run 9 ~ Run 10 (LOD, precision)	KB120	95/94	3	57.74	303	6.55
Run 9 ~ Run 10 (LOD, precision)	KB121	96/93	2	91.65	489	4.13
Run 9 ~ Run 10 (LOD, precision)	KB122	96/95	5	121.85	224	11.40
Run 9 ~ Run 10 (LOD, precision)	KB123	92/93	4	41.66	293	4.64
Run 9 ~ Run 10 (LOD, precision)	KB124	91/93	1	86.60	379	3.56
Run 9 ~ Run 10 (LOD, precision)	KB126	93/93	1	0.00	540	4.38
Run 9 ~ Run 10 (LOD, precision)	KB127	95/96	3	69.28	267	9.07
Run 11 ~ Run 12 (LOD, precision)	KB117	94/94	3	88.19	251	4.90
Run 11 ~ Run 12 (LOD, precision)	KB118	93/95	10	21.53	316	10.58
Run 11 ~ Run 12 (LOD, precision)	KB119	94/95	3	43.30	218	14.70
Run 11 ~ Run 12 (LOD, precision)	KB120	91/94	3	66.67	64	8.65
Run 11 ~ Run 12 (LOD, precision)	KB121	94/92	4	35.25	468	3.08
Run 11 ~ Run 12 (LOD, precision)	KB122	95/94	3	108.25	162	17.58
Run 11 ~ Run 12 (LOD, precision)	KB123	93/91	6	16.67	182	9.62
Run 11 ~ Run 12 (LOD, precision)	KB124	90/93	4	58.08	253	6.58
Run 11 ~ Run 12 (LOD, precision)	KB126	95/92	2	65.47	435	6.73
Run 11 ~ Run 12 (LOD, precision)	KB127	89/91	2	50.00	98	28.68
Run 13 ~ Run 14 (LLOQ)	KB117	94/94	3	78.06	451	1.22
Run 13 ~ Run 14 (LLOQ)	KB118	93/95	6	97.19	250	9.04
Run 13 ~ Run 14 (LLOQ)	KB119	94/95	5	32.73	165	4.03
Run 13 ~ Run 14 (LLOQ)	KB122	95/94	4	26.65	62	16.13
Run 13 ~ Run 14 (LLOQ)	KB123	93/91	5	92.49	52	4.41
Run 13 ~ Run 14 (LLOQ)	KB126	95/92	1	86.60	18	19.88
Run 15 ~ Run 16 (LLOQ)	KB117	94/94	3	78.06	409	2.78
Run 15 ~ Run 16 (LLOQ)	KB118	93/95	6	20.38	279	7.70
Run 15 ~ Run 16 (LLOQ)	KB119	94/95	3	78.06	197	6.83
Run 15 ~ Run 16 (LLOQ)	KB122	95/94	2	91.65	78	17.25
Run 15 ~ Run 16 (LLOQ)	KB123	93/91	5	47.19	146	8.13
Run 15 ~ Run 16 (LLOQ)	KB126	95/92	3	21.65	51	11.22
Run 17 ~ Run 18 (LLOQ, linearity)	KB117	95/92	2	69.28	426	6.61
Run 17 ~ Run 18 (LLOQ, linearity)	KB118	95/96	6	53.91	341	5.43
Run 17 ~ Run 18 (LLOQ, linearity)	KB119	94/93	1	0.00	252	2.86
Run 17 ~ Run 18 (LLOQ, linearity)	KB122*	95/94	1	173.21	7	93.68
Run 17 ~ Run 18 (LLOQ, linearity)	KB123	92/90	1	173.21	313	6.25
Run 17 ~ Run 18 (LLOQ, linearity)	KB126	88/89	1	173.21	318	2.69
#	Supplementary Table 4 analytical-run PBMC validation sample QC data statistical summary (3/5)
Run ID	sample ID	cell viability (%)	negative control well	negative control well	CD3-positive stimulation well	CD3-positive stimulation well
Run ID	sample ID	cell viability (%)	Mean	CV%	Mean	CV%
Run 19 ~ Run 20 (robustness - short)	KB117	95/92	2	132.29	330	5.16
Run 19 ~ Run 20 (robustness - short)	KB118	95/96	5	28.64	346	3.69
Run 19 ~ Run 20 (robustness - short)	KB119	94/93	3	62.45	244	7.73
Run 19 ~ Run 20 (robustness - short)	KB120	95/93	1	100.00	431	4.44
Run 19 ~ Run 20 (robustness - short)	KB121	94/93	2	124.90	490	3.91
Run 19 ~ Run 20 (robustness - short)	KB122*	95/94	0	173.21	3	69.28
Run 19 ~ Run 20 (robustness - short)	KB123	92/90	5	34.64	254	8.14
Run 19 ~ Run 20 (robustness - short)	KB124	93/92	2	124.90	163	17.54
Run 19 ~ Run 20 (robustness - short)	KB126	88/89	1	114.56	237	4.43
Run 19 ~ Run 20 (robustness - short)	KB127	93/93	4	95.78	19	21.53
Run 21 ~ Run 22 (robustness - long)	KB117	95/92	2	65.47	289	0.80
Run 21 ~ Run 22 (robustness - long)	KB118	95/96	6	36.74	320	3.82
Run 21 ~ Run 22 (robustness - long)	KB119	94/93	2	50.00	222	7.47
Run 21 ~ Run 22 (robustness - long)	KB120	95/93	3	120.19	400	8.36
Run 21 ~ Run 22 (robustness - long)	KB121	94/93	0	NA	435	6.44
Run 21 ~ Run 22 (robustness - long)	KB122*	95/94	0	NA	1	100.00
Run 21 ~ Run 22 (robustness - long)	KB123	92/90	0	173.21	159	4.73
Run 21 ~ Run 22 (robustness - long)	KB124	93/92	0	NA	115	22.29
Run 21 ~ Run 22 (robustness - long)	KB126	88/89	2	98.97	161	16.91
Run 21 ~ Run 22 (robustness - long)	KB127	93/93	1	43.30	13	38.46
Run 23(LLOQ, linearity)	KB122	94/93	1	100.00	29	14.19
Run 24 (Condition 1 - fresh)	S-KB087	99/98	1	114.56	98	21.72
Run 24 (Condition 1 - fresh)	S-KB088	98/98	1	86.60	325	5.41
Run 24 (Condition 1 - fresh)	S-KB089	98/98	0	NA	107	5.92
Run 24 (Condition 1 - fresh)	S-KB090	99/99	0	173.21	229	5.68
Run 24 (Condition 1 - fresh)	S-KB091	98/98	1	0.00	317	16.75
Run 24 (Condition 1 - fresh)	S-KB092	96/96	0	NA	135	0.43
Run 25 (Condition 2 - fresh)	S-KB087	99/99	3	100.00	145	6.24
Run 25 (Condition 2 - fresh)	S-KB088	99/98	1	173.21	396	2.04
Run 25 (Condition 2 - fresh)	S-KB089	98/98	0	NA	223	7.78
Run 25 (Condition 2 - fresh)	S-KB090	98/99	0	173.21	334	3.34
Run 25 (Condition 2 - fresh)	S-KB091	98/99	0	NA	464	6.48
Run 25 (Condition 2 - fresh)	S-KB092	96/97	0	173.21	109	6.91
Run 26 (Condition 3 - fresh)	S-KB087	98/97	0	NA	345	6.97
Run 26 (Condition 3 - fresh)	S-KB088	98/99	3	94.37	487	0.83
Run 26 (Condition 3 - fresh)	S-KB089	98/97	1	173.21	345	1.77
Run 26 (Condition 3 - fresh)	S-KB090	98/98	1	173.21	427	4.29
Run 26 (Condition 3 - fresh)	S-KB091	97/96	1	86.60	577	6.22
Run 26 (Condition 3 - fresh)	S-KB092	96/97	0	173.21	119	19.42
#	Supplementary Table 4 analytical-run PBMC validation sample QC data statistical summary (4/5)
Run ID	sample ID	cell viability (%)	negative control well	negative control well	CD3-positive stimulation well	CD3-positive stimulation well
Run ID	sample ID	cell viability (%)	Mean	CV%	Mean	CV%
Run 27 (Condition 4 - fresh)	S-KB087	98/97	0	173.21	113	21.26
Run 27 (Condition 4 - fresh)	S-KB088	99/98	1	100.00	347	9.37
Run 27 (Condition 4 - fresh)	S-KB089	97/97	2	50.00	258	14.69
Run 27 (Condition 4 - fresh)	S-KB090	98/98	0	NA	166	18.05
Run 27 (Condition 4 - fresh)	S-KB091	98/98	2	86.60	428	1.77
Run 27 (Condition 4 - fresh)	S-KB092	97/98	2	173.21	57	1.01
Run 28 (Condition 5 - fresh)	S-KB087	93/95	12	63.18	252	5.99
Run 28 (Condition 5 - fresh)	S-KB088	96/96	8	56.71	349	1.29
Run 28 (Condition 5 - fresh)	S-KB089	97/97	6	44.10	307	3.17
Run 28 (Condition 5 - fresh)	S-KB090	97/97	6	55.45	220	7.51
Run 28 (Condition 5 - fresh)	S-KB091	96/96	9	29.40	521	1.36
Run 28 (Condition 5 - fresh)	S-KB092	97/95	8	39.85	104	2.88
Run 29 (Condition 1 - fresh)	S-KB093	99/98	5	65.47	433	2.78
Run 29 (Condition 1 - fresh)	S-KB094	98/98	4	68.63	527	5.60
Run 29 (Condition 1 - fresh)	S-KB095	99/99	3	75.50	565	4.22
Run 29 (Condition 1 - fresh)	S-KB096	98/95	4	74.18	347	4.37
Run 29 (Condition 1 - fresh)	S-KB097	98/97	4	25.00	500	3.52
Run 29 (Condition 1 - fresh)	S-KB098	97/97	4	15.75	512	4.62
Run 30 (Condition 2 - fresh)	S-KB093	98/96	5	40.00	296	8.63
Run 30 (Condition 2 - fresh)	S-KB094	98/98	3	57.74	355	2.69
Run 30 (Condition 2 - fresh)	S-KB095	98/98	2	91.65	526	4.46
Run 30 (Condition 2 - fresh)	S-KB096	96/96	3	96.44	384	5.32
Run 30 (Condition 2 - fresh)	S-KB097	97/98	5	28.64	502	3.52
Run 30 (Condition 2 - fresh)	S-KB098	97/98	3	66.67	457	8.85
Run 31 (Condition 3 - fresh)	S-KB093	97/95	2	107.85	140	19.33
Run 31 (Condition 3 - fresh)	S-KB094	98/98	3	21.65	267	5.82
Run 31 (Condition 3 - fresh)	S-KB095	99/99	1	173.21	470	2.35
Run 31 (Condition 3 - fresh)	S-KB096	97/97	0	NA	244	9.42
Run 31 (Condition 3 - fresh)	S-KB097	97/96	2	86.60	414	1.26
Run 31 (Condition 3 - fresh)	S-KB098	98/98	0	NA	368	7.07
Run 32 (Condition 4 - fresh)	S-KB093	97/98	3	57.74	327	9.49
Run 32 (Condition 4 - fresh)	S-KB094	98/98	4	43.30	297	3.91
Run 32 (Condition 4 - fresh)	S-KB095	98/98	2	91.65	402	4.18
Run 32 (Condition 4 - fresh)	S-KB096	97/98	4	41.66	234	14.97
Run 32 (Condition 4 - fresh)	S-KB097	97/98	1	100.00	347	4.17
Run 32 (Condition 4 - fresh)	S-KB098	98/98	0	NA	397	4.28
Run 33 (Condition 5 - fresh)	S-KB093	96/96	1	0.00	242	8.70
Run 33 (Condition 5 - fresh)	S-KB094	97/98	2	0.00	132	7.87
Run 33 (Condition 5 - fresh)	S-KB095	97/98	2	50.00	215	12.12
Run 33 (Condition 5 - fresh)	S-KB096	95/96	1	114.56	145	12.92
Run 33 (Condition 5 - fresh)	S-KB097	97/96	4	25.00	275	5.99
Run 33 (Condition 5 - fresh)	S-KB098	98/96	1	173.21	330	8.01
#	Supplementary Table 4 analytical-run PBMC validation sample QC data statistical summary (5/5)
Run ID	sample ID	cell viability (%)	negative control well	negative control well	CD3-positive stimulation well	CD3-positive stimulation well
Run ID	sample ID	cell viability (%)	Mean	CV%	Mean	CV%
Run 34 ~ Run 35 (Condition 2 - cryopreserved)	S-KB087	85/86	0	173.21	258	8.50
Run 34 ~ Run 35 (Condition 2 - cryopreserved)	S-KB088	86/85	0	173.21	492	9.45
Run 34 ~ Run 35 (Condition 2 - cryopreserved)	S-KB089	86/84	0	NA	341	6.75
Run 34 ~ Run 35 (Condition 2 - cryopreserved)	S-KB090	88/89	1	173.21	409	5.81
Run 34 ~ Run 35 (Condition 2 - cryopreserved)	S-KB091	88/89	0	NA	608	3.74
Run 34 ~ Run 35 (Condition 2 - cryopreserved)	S-KB092	81/84	0	NA	127	7.30
Run 34 ~ Run 35 (Condition 2 - cryopreserved)	S-KB093	81/82	0	173.21	157	8.30
Run 34 ~ Run 35 (Condition 2 - cryopreserved)	S-KB094	88/86	3	88.19	318	8.38
Run 34 ~ Run 35 (Condition 2 - cryopreserved)	S-KB095	86/88	0	NA	513	5.08
Run 34 ~ Run 35 (Condition 2 - cryopreserved)	S-KB097	81/81	0	NA	428	7.49
Run 34 ~ Run 35 (Condition 2 - cryopreserved)	S-KB098	86/88	0	173.21	359	5.80
Run 36 ~ Run 37 (Condition 3 - cryopreserved)	S-KB087	84/82	0	173.21	111	10.47
Run 36 ~ Run 37 (Condition 3 - cryopreserved)	S-KB088	88/87	3	86.60	333	7.54
Run 36 ~ Run 37 (Condition 3 - cryopreserved)	S-KB089	79/83	2	91.65	257	6.84
Run 36 ~ Run 37 (Condition 3 - cryopreserved)	S-KB090	83/85	0	NA	168	7.22
Run 36 ~ Run 37 (Condition 3 - cryopreserved)	S-KB091	84/77	1	173.21	433	8.76
Run 36 ~ Run 37 (Condition 3 - cryopreserved)	S-KB092	90/90	0	NA	58	12.07
Run 36 ~ Run 37 (Condition 3 - cryopreserved)	S-KB093	87/85	4	66.14	510	1.52
Run 36 ~ Run 37 (Condition 3 - cryopreserved)	S-KB094	80/80	3	45.83	425	5.91
Run 36 ~ Run 37 (Condition 3 - cryopreserved)	S-KB095	82/83	2	98.97	490	1.78
Run 36 ~ Run 37 (Condition 3 - cryopreserved)	S-KB097	89/89	2	69.28	430	5.00
Run 36 ~ Run 37 (Condition 3 - cryopreserved)	S-KB098	84/84	3	45.83	426	8.07
Run 38 ~ Run 39 (Condition 4 - cryopreserved)	S-KB087	80/83	2	34.64	20	15.02
Run 38 ~ Run 39 (Condition 4 - cryopreserved)	S-KB088	87/88	3	33.33	232	9.85
Run 38 ~ Run 39 (Condition 4 - cryopreserved)	S-KB089	84/85	1	114.56	37	16.44
Run 38 ~ Run 39 (Condition 4 - cryopreserved)	S-KB090	84/90	2	132.29	51	8.55
Run 38 ~ Run 39 (Condition 4 - cryopreserved)	S-KB091	89/92	0	173.21	302	4.37
Run 38 ~ Run 39 (Condition 4 - cryopreserved)	S-KB092	85/87	1	173.21	19	50.92
Run 38 ~ Run 39 (Condition 4 - cryopreserved)	S-KB093	86/89	1	86.60	57	22.96
Run 38 ~ Run 39 (Condition 4 - cryopreserved)	S-KB094	83/81	4	0.00	111	1.37
Run 38 ~ Run 39 (Condition 4 - cryopreserved)	S-KB095	84/84	2	89.21	99	22.53
Run 38 ~ Run 39 (Condition 4 - cryopreserved)	S-KB096	87/79	7	43.83	97	13.16
Run 38 ~ Run 39 (Condition 4 - cryopreserved)	S-KB097	88/87	4	35.25	127	7.42
Run 38 ~ Run 39 (Condition 4 - cryopreserved)	S-KB098	86/86	3	78.06	198	4.79
Run 40(Condition 5 - cryopreserved)	S-KB096*	83/77	0	NA	9	48.04
