## Supplementary material for "Fit-for-purpose bioanalytical validation of a three-cytokine human PBMC ELISpot panel (IFN-γ, IL-2, IL-4) using CEFX and CPI antigen pools for clinical trial immunomonitoring under a GLP-aligned quality system": Table_S22.csv

# Supplementary Table S22
# Source report	IN-25-432-1MV Summary report (IL-2 ELISpot).docx	Annex	5
#	Supplementary Table 5 precision validation sample data statistical summary (1/3)
sample donor ID	Run 1, Run 2	Run 1, Run 2	Run 1, Run 2	Run 1, Run 2	Run 1, Run 2	Run 1, Run 2	Intra CV(%)	Run 3, Run 4	Run 3, Run 4	Run 3, Run 4	Run 3, Run 4	Run 3, Run 4	Run 3, Run 4	Intra CV(%)
sample donor ID	CEFX peptide-pool-stimulated sample1	CEFX peptide-pool-stimulated sample1	CEFX peptide-pool-stimulated sample1	CEFX peptide-pool-stimulated sample2	CEFX peptide-pool-stimulated sample2	CEFX peptide-pool-stimulated sample2	Intra CV(%)	CEFX peptide-pool-stimulated sample1	CEFX peptide-pool-stimulated sample1	CEFX peptide-pool-stimulated sample1	CEFX peptide-pool-stimulated sample2	CEFX peptide-pool-stimulated sample2	CEFX peptide-pool-stimulated sample2	Intra CV(%)
sample donor ID	Individual	Mean	CV%	Individual	Mean	CV%	Intra CV(%)	Individual	Mean	CV%	Individual	Mean	CV%	Intra CV(%)
KB117	119	106	11.44	106	107	6.58	0.44	104	112	6.44	126	118	5.93	3.69
KB117	95	106	11.44	114	107	6.58	0.44	118	112	6.44	113	118	5.93	3.69
KB117	104	106	11.44	100	107	6.58	0.44	114	112	6.44	115	118	5.93	3.69
KB118	113	141	17.39	161	152	5.92	5.30	154	153	5.94	136	157	11.58	1.83
KB118	154	141	17.39	153	152	5.92	5.30	143	153	5.94	164	157	11.58	1.83
KB118	157	141	17.39	143	152	5.92	5.30	161	153	5.94	170	157	11.58	1.83
KB119	66	53	20.65	54	63	12.86	12.12	67	66	12.95	72	69	6.66	3.48
KB119	48	53	20.65	69	63	12.86	12.12	57	66	12.95	72	69	6.66	3.48
KB119	46	53	20.65	67	63	12.86	12.12	74	66	12.95	64	69	6.66	3.48
KB120	32	35	15.89	32	38	17.26	6.49	37	36	16.59	23	23	2.55	32.76
KB120	41	35	15.89	45	38	17.26	6.49	42	36	16.59	22	23	2.55	32.76
KB120	31	35	15.89	37	38	17.26	6.49	30	36	16.59	23	23	2.55	32.76
KB121	34	49	26.92	57	54	14.11	5.95	57	57	1.01	54	50	11.80	10.13
KB121	57	49	26.92	59	54	14.11	5.95	57	57	1.01	52	50	11.80	10.13
KB121	57	49	26.92	45	54	14.11	5.95	58	57	1.01	43	50	11.80	10.13
KB122	106	107	12.16	111	120	6.27	7.68	138	138	0.42	100	127	18.65	5.89
KB122	95	107	12.16	124	120	6.27	7.68	138	138	0.42	145	127	18.65	5.89
KB122	121	107	12.16	124	120	6.27	7.68	137	138	0.42	135	127	18.65	5.89
KB123	87	93	7.19	77	86	11.01	5.00	77	81	19.61	92	86	11.09	4.53
KB123	91	93	7.19	96	86	11.01	5.00	67	81	19.61	75	86	11.09	4.53
KB123	100	93	7.19	86	86	11.01	5.00	98	81	19.61	91	86	11.09	4.53
KB124	41	36	12.41	39	32	23.59	8.97	34	34	1.68	45	33	33.58	3.52
KB124	36	36	12.41	33	32	23.59	8.97	35	34	1.68	24	33	33.58	3.52
KB124	32	36	12.41	24	32	23.59	8.97	34	34	1.68	29	33	33.58	3.52
KB126	184	179	4.36	186	179	9.30	0.00	165	175	5.24	200	186	6.36	4.44
KB126	170	179	4.36	160	179	9.30	0.00	183	175	5.24	180	186	6.36	4.44
KB126	183	179	4.36	191	179	9.30	0.00	177	175	5.24	179	186	6.36	4.44
KB127	73	79	9.13	107	90	16.37	9.20	85	93	8.12	90	100	10.54	5.13
KB127	87	79	9.13	82	90	16.37	9.20	100	93	8.12	99	100	10.54	5.13
KB127	77	79	9.13	81	90	16.37	9.20	94	93	8.12	111	100	10.54	5.13
#	Supplementary Table 5 precision validation sample data statistical summary (2/3)
sample donor ID	Run 5, Run 6	Run 5, Run 6	Run 5, Run 6	Run 5, Run 6	Run 5, Run 6	Run 5, Run 6	Intra CV(%)	Run 7, Run 8	Run 7, Run 8	Run 7, Run 8	Run 7, Run 8	Run 7, Run 8	Run 7, Run 8	Intra CV(%)
sample donor ID	CEFX peptide-pool-stimulated sample1	CEFX peptide-pool-stimulated sample1	CEFX peptide-pool-stimulated sample1	CEFX peptide-pool-stimulated sample2	CEFX peptide-pool-stimulated sample2	CEFX peptide-pool-stimulated sample2	Intra CV(%)	CEFX peptide-pool-stimulated sample1	CEFX peptide-pool-stimulated sample1	CEFX peptide-pool-stimulated sample1	CEFX peptide-pool-stimulated sample2	CEFX peptide-pool-stimulated sample2	CEFX peptide-pool-stimulated sample2	Intra CV(%)
sample donor ID	Individual	Mean	CV%	Individual	Mean	CV%	Intra CV(%)	Individual	Mean	CV%	Individual	Mean	CV%	Intra CV(%)
KB117	111	108	7.69	112	98	13.03	7.08	115	112	5.17	112	109	12.61	1.71
KB117	115	108	7.69	95	98	13.03	7.08	115	112	5.17	94	109	12.61	1.71
KB117	99	108	7.69	87	98	13.03	7.08	105	112	5.17	121	109	12.61	1.71
KB118	147	141	3.49	139	139	3.95	1.01	147	132	10.20	154	153	1.36	10.75
KB118	139	141	3.49	134	139	3.95	1.01	126	132	10.20	155	153	1.36	10.75
KB118	138	141	3.49	145	139	3.95	1.01	122	132	10.20	151	153	1.36	10.75
KB119	54	53	2.17	64	60	9.82	7.93	75	67	12.76	65	64	10.25	2.89
KB119	52	53	2.17	53	60	9.82	7.93	58	67	12.76	70	64	10.25	2.89
KB119	54	53	2.17	62	60	9.82	7.93	67	67	12.76	57	64	10.25	2.89
KB120	23	29	30.06	30	38	29.09	19.60	37	34	6.73	38	43	15.07	15.31
KB120	39	29	30.06	34	38	29.09	19.60	33	34	6.73	40	43	15.07	15.31
KB120	25	29	30.06	51	38	29.09	19.60	33	34	6.73	50	43	15.07	15.31
KB121	44	47	6.38	52	50	11.30	4.84	50	58	13.91	60	66	9.18	9.17
KB121	50	47	6.38	44	50	11.30	4.84	66	58	13.91	65	66	9.18	9.17
KB121	47	47	6.38	55	50	11.30	4.84	57	58	13.91	72	66	9.18	9.17
KB122	126	130	7.42	148	124	17.29	3.15	137	132	3.30	131	127	8.61	2.54
KB122	141	130	7.42	119	124	17.29	3.15	130	132	3.30	136	127	8.61	2.54
KB122	123	130	7.42	106	124	17.29	3.15	129	132	3.30	115	127	8.61	2.54
KB123	74	73	4.42	82	88	5.90	13.50	96	84	13.64	87	89	10.84	3.54
KB123	75	73	4.42	91	88	5.90	13.50	73	84	13.64	80	89	10.84	3.54
KB123	69	73	4.42	91	88	5.90	13.50	84	84	13.64	99	89	10.84	3.54
KB124	32	32	34.38	28	32	31.63	0.74	37	34	19.78	31	37	19.00	7.30
KB124	21	32	34.38	43	32	31.63	0.74	26	34	19.78	36	37	19.00	7.30
KB124	43	32	34.38	24	32	31.63	0.74	38	34	19.78	45	37	19.00	7.30
KB126	163	176	7.73	155	162	4.66	5.72	178	189	5.82	195	198	7.44	3.16
KB126	174	176	7.73	161	162	4.66	5.72	200	189	5.82	185	198	7.44	3.16
KB126	190	176	7.73	170	162	4.66	5.72	190	189	5.82	214	198	7.44	3.16
KB127	94	97	10.62	107	108	0.54	7.61	97	92	6.96	84	89	5.09	2.86
KB127	108	97	10.62	108	108	0.54	7.61	85	92	6.96	93	89	5.09	2.86
KB127	88	97	10.62	108	108	0.54	7.61	95	92	6.96	89	89	5.09	2.86
#	Supplementary Table 5 precision validation sample data statistical summary (3/3)
sample donor ID	Run 9, Run 10	Run 9, Run 10	Run 9, Run 10	Run 9, Run 10	Run 9, Run 10	Run 9, Run 10	Intra CV(%)	Run 11, Run 12	Run 11, Run 12	Run 11, Run 12	Run 11, Run 12	Run 11, Run 12	Run 11, Run 12	Intra CV(%)	Inter CV(%)
sample donor ID	CEFX peptide-pool-stimulated sample1	CEFX peptide-pool-stimulated sample1	CEFX peptide-pool-stimulated sample1	CEFX peptide-pool-stimulated sample2	CEFX peptide-pool-stimulated sample2	CEFX peptide-pool-stimulated sample2	Intra CV(%)	CEFX peptide-pool-stimulated sample1	CEFX peptide-pool-stimulated sample1	CEFX peptide-pool-stimulated sample1	CEFX peptide-pool-stimulated sample2	CEFX peptide-pool-stimulated sample2	CEFX peptide-pool-stimulated sample2	Intra CV(%)	Inter CV(%)
sample donor ID	Individual	Mean	CV%	Individual	Mean	CV%	Intra CV(%)	Individual	Mean	CV%	Individual	Mean	CV%	Intra CV(%)	Inter CV(%)
KB117	134	118	13.16	96	114	17.95	2.65	88	79	11.39	86	77	19.13	1.81	13.02
KB117	117	118	13.16	109	114	17.95	2.65	70	79	11.39	85	77	19.13	1.81	13.02
KB117	103	118	13.16	136	114	17.95	2.65	79	79	11.39	60	77	19.13	1.81	13.02
KB118	152	170	12.32	140	160	10.83	4.29	121	116	13.35	127	100	29.18	10.44	13.62
KB118	165	170	12.32	170	160	10.83	4.29	129	116	13.35	105	100	29.18	10.44	13.62
KB118	193	170	12.32	170	160	10.83	4.29	99	116	13.35	69	100	29.18	10.44	13.62
KB119	57	65	11.69	71	69	9.60	4.20	72	70	16.48	80	74	9.63	3.27	9.88
KB119	72	65	11.69	62	69	9.60	4.20	58	70	16.48	75	74	9.63	3.27	9.88
KB119	67	65	11.69	75	69	9.60	4.20	81	70	16.48	66	74	9.63	3.27	9.88
KB120	39	39	1.49	27	30	11.98	19.02	23	22	7.05	11	16	32.13	22.73	25.82
KB120	38	39	1.49	NR	30	11.98	19.02	22	22	7.05	15	16	32.13	22.73	25.82
KB120	39	39	1.49	32	30	11.98	19.02	20	22	7.05	21	16	32.13	22.73	25.82
KB121	45	54	15.87	55	66	30.91	14.06	58	58	9.44	49	43	13.33	21.94	13.14
KB121	56	54	15.87	54	66	30.91	14.06	53	58	9.44	41	43	13.33	21.94	13.14
KB121	62	54	15.87	90	66	30.91	14.06	64	58	9.44	38	43	13.33	21.94	13.14
KB122	110	117	14.58	126	126	15.52	5.25	133	134	3.82	148	144	3.57	4.75	7.63
KB122	104	117	14.58	106	126	15.52	5.25	130	134	3.82	145	144	3.57	4.75	7.63
KB122	136	117	14.58	145	126	15.52	5.25	140	134	3.82	138	144	3.57	4.75	7.63
KB123	83	89	12.06	86	78	12.79	8.75	71	62	19.62	57	57	1.02	5.98	14.06
KB123	101	89	12.06	67	78	12.79	8.75	66	62	19.62	57	57	1.02	5.98	14.06
KB123	82	89	12.06	82	78	12.79	8.75	48	62	19.62	56	57	1.02	5.98	14.06
KB124	32	33	9.35	27	29	13.21	9.22	35	30	15.57	23	22	7.87	20.99	12.42
KB124	36	33	9.35	26	29	13.21	9.22	27	30	15.57	23	22	7.87	20.99	12.42
KB124	30	33	9.35	33	29	13.21	9.22	27	30	15.57	20	22	7.87	20.99	12.42
KB126	192	189	1.59	184	181	1.68	2.93	218	221	10.70	218	203	12.26	6.12	8.22
KB126	189	189	1.59	182	181	1.68	2.93	199	221	10.70	216	203	12.26	6.12	8.22
KB126	186	189	1.59	178	181	1.68	2.93	246	221	10.70	174	203	12.26	6.12	8.22
KB127	87	95	7.19	69	93	22.37	1.26	84	85	2.04	97	82	16.67	2.83	8.56
KB127	100	95	7.19	104	93	22.37	1.26	84	85	2.04	71	82	16.67	2.83	8.56
KB127	97	95	7.19	106	93	22.37	1.26	87	85	2.04	77	82	16.67	2.83	8.56
