## Supplementary material for "Fit-for-purpose bioanalytical validation of a three-cytokine human PBMC ELISpot panel (IFN-γ, IL-2, IL-4) using CEFX and CPI antigen pools for clinical trial immunomonitoring under a GLP-aligned quality system": Table_S23.csv

# Supplementary Table S23
# Source report	IN-25-432-1MV Summary report (IL-2 ELISpot).docx	Annex	6
#	Supplementary Table 6 robustness validation sample data statistical summary
sample donor ID	Run 19, Run 20	Run 19, Run 20	Run 19, Run 20	Run 19, Run 20	Run 19, Run 20	Run 19, Run 20	Intra CV(%)	Run 21, Run 22	Run 21, Run 22	Run 21, Run 22	Run 21, Run 22	Run 21, Run 22	Run 21, Run 22	Intra CV(%)	Inter CV(%)
sample donor ID	CEFX peptide-pool-stimulated sample1	CEFX peptide-pool-stimulated sample1	CEFX peptide-pool-stimulated sample1	CEFX peptide-pool-stimulated sample2	CEFX peptide-pool-stimulated sample2	CEFX peptide-pool-stimulated sample2	Intra CV(%)	CEFX peptide-pool-stimulated sample1	CEFX peptide-pool-stimulated sample1	CEFX peptide-pool-stimulated sample1	CEFX peptide-pool-stimulated sample2	CEFX peptide-pool-stimulated sample2	CEFX peptide-pool-stimulated sample2	Intra CV(%)	Inter CV(%)
sample donor ID	Individual	Mean	CV%	Individual	Mean	CV%	Intra CV(%)	Individual	Mean	CV%	Individual	Mean	CV%	Intra CV(%)	Inter CV(%)
KB117	82	99	16.27	100	94	6.39	3.65	84	94	17.88	110	105	5.84	7.84	5.22
KB117	114	99	16.27	95	94	6.39	3.65	84	94	17.88	98	105	5.84	7.84	5.22
KB117	102	99	16.27	88	94	6.39	3.65	113	94	17.88	106	105	5.84	7.84	5.22
KB118	110	119	9.24	108	126	13.23	4.05	96	99	3.54	118	118	6.38	11.95	9.75
KB118	115	119	9.24	141	126	13.23	4.05	99	99	3.54	125	118	6.38	11.95	9.75
KB118	131	119	9.24	128	126	13.23	4.05	103	99	3.54	110	118	6.38	11.95	9.75
KB119	50	70	26.23	76	76	0.76	5.17	64	77	19.75	69	64	6.47	12.98	8.16
KB119	86	70	26.23	76	76	0.76	5.17	74	77	19.75	61	64	6.47	12.98	8.16
KB119	75	70	26.23	75	76	0.76	5.17	94	77	19.75	63	64	6.47	12.98	8.16
KB120	52	52	14.53	46	55	23.78	4.42	59	50	19.14	63	63	10.27	17.10	10.97
KB120	59	52	14.53	70	55	23.78	4.42	40	50	19.14	57	63	10.27	17.10	10.97
KB120	44	52	14.53	49	55	23.78	4.42	50	50	19.14	70	63	10.27	17.10	10.97
KB121	43	47	8.54	45	43	4.88	7.33	55	50	17.32	54	52	16.91	2.32	8.20
KB121	51	47	8.54	42	43	4.88	7.33	55	50	17.32	42	52	16.91	2.32	8.20
KB121	48	47	8.54	41	43	4.88	7.33	40	50	17.32	59	52	16.91	2.32	8.20
KB122*	NR	NA	NA	NR	NA	NA	NA	NR	NA	NA	NR	NA	NA	NA	NA
KB122*	NR	NA	NA	NR	NA	NA	NA	NR	NA	NA	NR	NA	NA	NA	NA
KB122*	NR	NA	NA	NR	NA	NA	NA	NR	NA	NA	NR	NA	NA	NA	NA
KB123	74	81	11.62	104	96	13.32	11.45	49	59	17.07	67	64	5.63	6.15	22.53
KB123	78	81	11.62	81	96	13.32	11.45	69	59	17.07	60	64	5.63	6.15	22.53
KB123	92	81	11.62	102	96	13.32	11.45	58	59	17.07	65	64	5.63	6.15	22.53
KB124	28	25	14.94	26	21	37.89	12.12	18	22	24.05	27	23	17.32	4.16	7.67
KB124	21	25	14.94	26	21	37.89	12.12	28	22	24.05	19	23	17.32	4.16	7.67
KB124	27	25	14.94	12	21	37.89	12.12	20	22	24.05	24	23	17.32	4.16	7.67
KB126	100	101	11.93	103	97	5.74	2.62	60	61	14.87	68	69	1.45	9.09	24.41
KB126	113	101	11.93	92	97	5.74	2.62	52	61	14.87	70	69	1.45	9.09	24.41
KB126	89	101	11.93	96	97	5.74	2.62	70	61	14.87	69	69	1.45	9.09	24.41
KB127	14	20	27.97	20	19	10.77	3.57	12	14	34.42	16	11	63.83	16.53	25.98
KB127	22	20	27.97	17	19	10.77	3.57	20	14	34.42	3	11	63.83	16.53	25.98
KB127	25	20	27.97	21	19	10.77	3.57	11	14	34.42	15	11	63.83	16.53	25.98
