## Supplementary material for "Fit-for-purpose bioanalytical validation of a three-cytokine human PBMC ELISpot panel (IFN-γ, IL-2, IL-4) using CEFX and CPI antigen pools for clinical trial immunomonitoring under a GLP-aligned quality system": Table_S24.csv

# Supplementary Table S24
# Source report	IN-25-432-1MV Summary report (IL-2 ELISpot).docx	Annex	7
#	Supplementary Table 7 PBMC functional stability validation sample data statistical summary (1/2)
sample donor ID	Condition 1 (baseline - fresh)	Condition 2 (room temperature 4 h - fresh)	Condition 2 (room temperature 4 h - fresh)	Condition 3 (room temperature 8 h - fresh)	Condition 3 (room temperature 8 h - fresh)	Condition 4 (room temperature 8 h, transfer to tube 16 h - fresh)	Condition 4 (room temperature 8 h, transfer to tube 16 h - fresh)	Condition 5 (room temperature 8 h, transfer to tube 24 h - fresh)	Condition 5 (room temperature 8 h, transfer to tube 24 h - fresh)
sample donor ID	MEANCEFX(SFUs)	MEANCEFX(SFUs)	%CV	MEANCEFX(SFUs)	%CV	MEANCEFX(SFUs)	%CV	MEANCEFX(SFUs)	%CV
PBMC-S-KB087	29	18	33.19	32	7.07	26	6.94	22	18.73
PBMC-S-KB088	59	52	8.49	67	8.65	56	3.07	53	7.60
PBMC-S-KB089	26	26	0.45	28	3.97	29	6.90	31	12.41
PBMC-S-KB090	41	43	3.12	39	2.66	31	20.20	31	20.20
PBMC-S-KB091	57	68	12.51	64	8.96	70	15.22	66	10.58
PBMC-S-KB092	23	23	0.00	17	22.21	18	18.25	16	24.96
PBMC-S-KB093	70	58	13.09	42	35.99	45	30.33	50	23.18
PBMC-S-KB094	28	31	5.98	18	32.79	33	11.11	24	11.71
PBMC-S-KB095	23	21	4.54	16	24.63	18	17.13	6	81.10
PBMC-S-KB096	74	70	3.27	58	16.63	89	13.46	92	15.52
PBMC-S-KB097	57	57	1.04	45	17.04	61	4.77	47	14.26
PBMC-S-KB098	35	38	5.79	30	10.82	43	13.35	40	9.68
#	Supplementary Table 7 PBMC functional stability validation sample data statistical summary (2/2)
sample donor ID	Condition 2 (room temperature 4 h - cryopreserved)	Condition 2 (room temperature 4 h - cryopreserved)	Condition 3 (room temperature 8 h - cryopreserved)	Condition 3 (room temperature 8 h - cryopreserved)	Condition 4 (room temperature 8 h, transfer to tube 16 h - cryopreserved)	Condition 4 (room temperature 8 h, transfer to tube 16 h - cryopreserved)	Condition 5 (room temperature 8 h, transfer to tube 24 h - cryopreserved)	Condition 5 (room temperature 8 h, transfer to tube 24 h - cryopreserved)
sample donor ID	MEANCEFX(SFUs)	%CV	MEANCEFX(SFUs)	%CV	MEANCEFX(SFUs)	%CV	MEANCEFX(SFUs)	%CV
PBMC-S-KB087	24	13.60	19	28.28	8	77.43	NA*	NA
PBMC-S-KB088	68	10.05	56	3.91	42	24.43	NA*	NA
PBMC-S-KB089	30	9.32	27	1.79	10	65.73	NA*	NA
PBMC-S-KB090	42	2.84	28	26.09	21	45.10	NA*	NA
PBMC-S-KB091	66	11.11	73	17.50	72	17.18	NA*	NA
PBMC-S-KB092	14	33.79	14	34.57	23	0.00	NA*	NA
PBMC-S-KB093	44	32.60	57	13.90	21	77.23	NA*	NA
PBMC-S-KB094	18	32.79	28	0.84	14	46.40	NA*	NA
PBMC-S-KB095	17	21.83	18	17.13	6	81.10	NA*	NA
PBMC-S-KB096	NA	NA	NA	NA	89	13.46	NR	NA
PBMC-S-KB097	43	19.94	60	2.82	29	47.14	NA*	NA
PBMC-S-KB098	30	12.00	48	21.34	27	18.15	NA*	NA
