## Supplementary material for "Fit-for-purpose bioanalytical validation of a three-cytokine human PBMC ELISpot panel (IFN-γ, IL-2, IL-4) using CEFX and CPI antigen pools for clinical trial immunomonitoring under a GLP-aligned quality system": Table_S25.csv

# Supplementary Table S25
# Source report	IN-25-432-1MV Summary report (IL-2 ELISpot).docx	Annex	8
#	Supplementary Table 8 linearity validation sample data statistical summary
sample donor ID	Run 17, Run 18, Run 23(donor KB122 failed testing in analytical run 18 and was retested in run 23)	Run 17, Run 18, Run 23(donor KB122 failed testing in analytical run 18 and was retested in run 23)	Run 17, Run 18, Run 23(donor KB122 failed testing in analytical run 18 and was retested in run 23)	Run 17, Run 18, Run 23(donor KB122 failed testing in analytical run 18 and was retested in run 23)	Run 17, Run 18, Run 23(donor KB122 failed testing in analytical run 18 and was retested in run 23)	Run 17, Run 18, Run 23(donor KB122 failed testing in analytical run 18 and was retested in run 23)	Run 17, Run 18, Run 23(donor KB122 failed testing in analytical run 18 and was retested in run 23)	Run 17, Run 18, Run 23(donor KB122 failed testing in analytical run 18 and was retested in run 23)	Run 17, Run 18, Run 23(donor KB122 failed testing in analytical run 18 and was retested in run 23)	Run 17, Run 18, Run 23(donor KB122 failed testing in analytical run 18 and was retested in run 23)	Run 17, Run 18, Run 23(donor KB122 failed testing in analytical run 18 and was retested in run 23)	Run 17, Run 18, Run 23(donor KB122 failed testing in analytical run 18 and was retested in run 23)	Run 17, Run 18, Run 23(donor KB122 failed testing in analytical run 18 and was retested in run 23)	Run 17, Run 18, Run 23(donor KB122 failed testing in analytical run 18 and was retested in run 23)	Run 17, Run 18, Run 23(donor KB122 failed testing in analytical run 18 and was retested in run 23)	Run 17, Run 18, Run 23(donor KB122 failed testing in analytical run 18 and was retested in run 23)	Run 17, Run 18, Run 23(donor KB122 failed testing in analytical run 18 and was retested in run 23)	Run 17, Run 18, Run 23(donor KB122 failed testing in analytical run 18 and was retested in run 23)	R2
sample donor ID	CEFX peptide-pool-stimulated sample PBMC cell concentration	CEFX peptide-pool-stimulated sample PBMC cell concentration	CEFX peptide-pool-stimulated sample PBMC cell concentration	CEFX peptide-pool-stimulated sample PBMC cell concentration	CEFX peptide-pool-stimulated sample PBMC cell concentration	CEFX peptide-pool-stimulated sample PBMC cell concentration	CEFX peptide-pool-stimulated sample PBMC cell concentration	CEFX peptide-pool-stimulated sample PBMC cell concentration	CEFX peptide-pool-stimulated sample PBMC cell concentration	CEFX peptide-pool-stimulated sample PBMC cell concentration	CEFX peptide-pool-stimulated sample PBMC cell concentration	CEFX peptide-pool-stimulated sample PBMC cell concentration	CEFX peptide-pool-stimulated sample PBMC cell concentration	CEFX peptide-pool-stimulated sample PBMC cell concentration	CEFX peptide-pool-stimulated sample PBMC cell concentration	CEFX peptide-pool-stimulated sample PBMC cell concentration	CEFX peptide-pool-stimulated sample PBMC cell concentration	CEFX peptide-pool-stimulated sample PBMC cell concentration	R2
sample donor ID	4×105cells/well	4×105cells/well	4×105cells/well	2×105cells/well	2×105cells/well	2×105cells/well	1×105cells/well	1×105cells/well	1×105cells/well	5×104cells/well	5×104cells/well	5×104cells/well	2.5×104cells/well	2.5×104cells/well	2.5×104cells/well	1.25×104cells/well	1.25×104cells/well	1.25×104cells/well	R2
sample donor ID	Individual	Mean	CV%	Individual	Mean	CV%	Individual	Mean	CV%	Individual	Mean	CV%	Individual	Mean	CV%	Individual	Mean	CV%	R2
KB117	255	263	9.70	129	113	12.92	45	46	11.08	21	15	52.96	4	5	24.74	5	5	32.73	0.9943
KB117	292	263	9.70	111	113	12.92	42	46	11.08	17	15	52.96	6	5	24.74	3	5	32.73	0.9943
KB117	243	263	9.70	100	113	12.92	52	46	11.08	6	15	52.96	4	5	24.74	6	5	32.73	0.9943
KB118	223	232	5.88	159	134	16.16	74	70	20.11	30	27	46.28	9	5	72.11	1	1	100.00	0.9879
KB118	248	232	5.88	121	134	16.16	81	70	20.11	37	27	46.28	2	5	72.11	0	1	100.00	0.9879
KB118	226	232	5.88	122	134	16.16	54	70	20.11	13	27	46.28	4	5	72.11	2	1	100.00	0.9879
KB119	133	174	23.01	99	80	20.65	21	29	26.04	24	16	45.07	5	5	96.63	1	1	86.60	0.9964
KB119	176	174	23.01	69	80	20.65	36	29	26.04	14	16	45.07	9	5	96.63	0	1	86.60	0.9964
KB119	213	174	23.01	72	80	20.65	31	29	26.04	10	16	45.07	0	5	96.63	1	1	86.60	0.9964
KB122	40	48	14.28	24	24	10.63	12	10	14.78	3	3	21.65	0	0	173.21	1	1	86.60	0.9973
KB122	53	48	14.28	21	24	10.63	9	10	14.78	3	3	21.65	1	0	173.21	1	1	86.60	0.9973
KB122	50	48	14.28	26	24	10.63	10	10	14.78	2	3	21.65	0	0	173.21	0	1	86.60	0.9973
KB123	195	185	7.07	67	87	20.04	27	33	26.42	14	13	35.25	1	2	49.49	0	2	137.77	0.9972
KB123	170	185	7.07	99	87	20.04	43	33	26.42	17	13	35.25	3	2	49.49	1	2	137.77	0.9972
KB123	189	185	7.07	95	87	20.04	29	33	26.42	8	13	35.25	3	2	49.49	6	2	137.77	0.9972
KB126	164	201	15.86	125	109	13.22	33	36	9.67	25	17	39.27	2	2	50.00	0	1	173.21	0.9931
KB126	217	201	15.86	98	109	13.22	40	36	9.67	15	17	39.27	1	2	50.00	3	1	173.21	0.9931
KB126	221	201	15.86	103	109	13.22	36	36	9.67	12	17	39.27	3	2	50.00	0	1	173.21	0.9931
