## Supplementary material for "Fit-for-purpose bioanalytical validation of a three-cytokine human PBMC ELISpot panel (IFN-γ, IL-2, IL-4) using CEFX and CPI antigen pools for clinical trial immunomonitoring under a GLP-aligned quality system": Table_S27.csv

# Supplementary Table S27
# Source report	IN-25-431-1MV Summary report (IL-4 ELISpot).docx	Annex	1
#	Supplementary Table 1 LOD data statistical summary
sample donor ID	Run 21, Run 22	Run 21, Run 22	Run 23, Run 24	Run 23, Run 24	Run 25, Run 26	Run 25, Run 26	Run 27, Run 28	Run 27, Run 28	Run 29, Run 30	Run 29, Run 30	Run 33, Run 34	Run 33, Run 34	LOD
sample donor ID	negative control sample	negative control sample	negative control sample	negative control sample	negative control sample	negative control sample	negative control sample	negative control sample	negative control sample	negative control sample	negative control sample	negative control sample	LOD
sample donor ID	Individual	Mean	Individual	Mean	Individual	Mean	Individual	Mean	Individual	Mean	Individual	Mean	LOD
KB089	1	1	0	1	0	2	1	2	1	1	0	2	4
KB089	0	1	0	1	3	2	1	2	2	1	5	2	4
KB089	1	1	2	1	2	2	3	2	0	1	0	2	4
KB090	0	1	0	0	3	4	1	1	0	4	0	0	4
KB090	2	1	0	0	7	4	1	1	7	4	0	0	4
KB090	0	1	1	0	3	4	1	1	6	4	0	0	4
KB091	0	0	6	6	0	2	0	0	0	0	0	2	4
KB091	0	0	5	6	0	2	0	0	0	0	5	2	4
KB091	0	0	7	6	5	2	0	0	0	0	1	2	4
KB092	0	0	0	0	0	1	0	0	0	0	0	0	4
KB092	0	0	0	0	2	1	0	0	0	0	0	0	4
KB092	0	0	0	0	0	1	1	0	0	0	0	0	4
KB094	0	4	0	0	0	0	0	0	0	0	0	0	4
KB094	11	4	0	0	0	0	0	0	0	0	0	0	4
KB094	0	4	0	0	0	0	0	0	0	0	0	0	4
KB095	0	3	0	1	0	0	1	1	1	1	0	0	4
KB095	1	3	2	1	0	0	0	1	2	1	0	0	4
KB095	8	3	0	1	0	0	3	1	1	1	0	0	4
KB096	0	2	0	0	2	1	0	2	0	1	0	4	4
KB096	4	2	1	0	0	1	7	2	0	1	7	4	4
KB096	2	2	0	0	0	1	0	2	4	1	5	4	4
KB097	0	0	0	0	0	0	0	2	0	0	4	1
KB097	0	0	0	0	0	0	0	2	0	0	0	1
KB097	0	0	0	0	0	0	6	2	0	0	0	1
KB098	0	0	0	0	2	1	0	0	0	0	1	1
KB098	1	0	0	0	0	1	0	0	0	0	0	1
KB098	0	0	0	0	0	1	0	0	0	0	1	1
KB099	0	0	0	1	0	1	0	0	0	2	1	1
KB099	0	0	1	1	0	1	0	0	0	2	1	1
KB099	0	0	1	1	2	1	0	0	7	2	0	1
