## Supplementary material for "Fit-for-purpose bioanalytical validation of a three-cytokine human PBMC ELISpot panel (IFN-γ, IL-2, IL-4) using CEFX and CPI antigen pools for clinical trial immunomonitoring under a GLP-aligned quality system": Table_S28.csv

# Supplementary Table S28
# Source report	IN-25-431-1MV Summary report (IL-4 ELISpot).docx	Annex	2
#	Supplementary Table 2 LLOQ data statistical summary (1/4)
sample donor ID	CPI protein-stimulated sample PBMC concentration: 1×105cells/well	CPI protein-stimulated sample PBMC concentration: 1×105cells/well	CPI protein-stimulated sample PBMC concentration: 1×105cells/well	CPI protein-stimulated sample PBMC concentration: 1×105cells/well	CPI protein-stimulated sample PBMC concentration: 1×105cells/well	CPI protein-stimulated sample PBMC concentration: 1×105cells/well	CPI protein-stimulated sample PBMC concentration: 1×105cells/well	CPI protein-stimulated sample PBMC concentration: 1×105cells/well	CPI protein-stimulated sample PBMC concentration: 1×105cells/well	mean spot count	inter-assay precision(%)
sample donor ID	Run 37 ~ Run 39, Run 44(KB099)	Run 37 ~ Run 39, Run 44(KB099)	Run 37 ~ Run 39, Run 44(KB099)	Run 40, Run 41	Run 40, Run 41	Run 40, Run 41	Run 42, Run 43	Run 42, Run 43	Run 42, Run 43	mean spot count	inter-assay precision(%)
sample donor ID	Individual	Mean	CV%	Individual	Mean	CV%	Individual	Mean	CV%	mean spot count	inter-assay precision(%)
KB089	26	27	11.76	28	28	25.00	21	27	29.40	27	1.86
KB089	25	27	11.76	21	28	25.00	24	27	29.40	27	1.86
KB089	31	27	11.76	35	28	25.00	36	27	29.40	27	1.86
KB092	97	111	11.16	74	86	12.58	70	82	17.84	93	17.23
KB092	118	111	11.16	95	86	12.58	98	82	17.84	93	17.23
KB092	119	111	11.16	89	86	12.58	77	82	17.84	93	17.23
KB094	40	44	16.93	93	103	9.26	74	95	20.72	81	39.42
KB094	53	44	16.93	104	103	9.26	113	95	20.72	81	39.42
KB094	40	44	16.93	112	103	9.26	99	95	20.72	81	39.42
KB097	124	135	7.48	49	50	11.14	47	55	12.60	80	59.46
KB097	136	135	7.48	56	50	11.14	59	55	12.60	80	59.46
KB097	144	135	7.48	45	50	11.14	59	55	12.60	80	59.46
KB098	27	24	20.84	7	9	43.30	10	8	21.65	14	63.56
KB098	26	24	20.84	14	9	43.30	7	8	21.65	14	63.56
KB098	18	24	20.84	7	9	43.30	7	8	21.65	14	63.56
KB099	17	19	9.12	19	24	45.27	31	30	38.44	24	22.50
KB099	20	19	9.12	37	24	45.27	41	30	38.44	24	22.50
KB099	20	19	9.12	17	24	45.27	18	30	38.44	24	22.50
#	Supplementary Table 2 LLOQ data statistical summary (2/4)
sample donor ID	CPI protein-stimulated sample PBMC concentration: 5×104cells/well	CPI protein-stimulated sample PBMC concentration: 5×104cells/well	CPI protein-stimulated sample PBMC concentration: 5×104cells/well	CPI protein-stimulated sample PBMC concentration: 5×104cells/well	CPI protein-stimulated sample PBMC concentration: 5×104cells/well	CPI protein-stimulated sample PBMC concentration: 5×104cells/well	CPI protein-stimulated sample PBMC concentration: 5×104cells/well	CPI protein-stimulated sample PBMC concentration: 5×104cells/well	CPI protein-stimulated sample PBMC concentration: 5×104cells/well	mean spot count	inter-assay precision(%)
sample donor ID	Run 37 ~ Run 39, Run 44(KB099)	Run 37 ~ Run 39, Run 44(KB099)	Run 37 ~ Run 39, Run 44(KB099)	Run 40, Run 41	Run 40, Run 41	Run 40, Run 41	Run 42, Run 43	Run 42, Run 43	Run 42, Run 43	mean spot count	inter-assay precision(%)
sample donor ID	Individual	Mean	CV%	Individual	Mean	CV%	Individual	Mean	CV%	mean spot count	inter-assay precision(%)
KB089	16	14	14.52	9	10	10.00	6	9	44.61	11	24.19
KB089	12	14	14.52	11	10	10.00	8	9	44.61	11	24.19
KB089	15	14	14.52	10	10	10.00	14	9	44.61	11	24.19
KB092	44	40	8.66	32	34	8.57	27	32	21.88	35	11.98
KB092	38	40	8.66	32	34	8.57	40	32	21.88	35	11.98
KB092	38	40	8.66	37	34	8.57	29	32	21.88	35	11.98
KB094	5	11	50.17	32	36	10.42	15	27	40.13	25	50.65
KB094	16	11	50.17	39	36	10.42	31	27	40.13	25	50.65
KB094	13	11	50.17	38	36	10.42	36	27	40.13	25	50.65
KB097	51	46	16.58	27	26	6.66	22	24	12.20	32	38.03
KB097	37	46	16.58	24	26	6.66	22	24	12.20	32	38.03
KB097	49	46	16.58	27	26	6.66	27	24	12.20	32	38.03
KB098	8	11	63.64	4	6	39.74	3	3	45.83	7	56.08
KB098	19	11	63.64	6	6	39.74	2	3	45.83	7	56.08
KB098	6	11	63.64	9	6	39.74	5	3	45.83	7	56.08
KB099	3	7	52.68	2	6	56.73	4	5	28.64	6	11.78
KB099	10	7	52.68	7	6	56.73	7	5	28.64	6	11.78
KB099	7	7	52.68	8	6	56.73	5	5	28.64	6	11.78
#	Supplementary Table 2 LLOQ data statistical summary (3/4)
sample donor ID	CPI protein-stimulated sample PBMC concentration: 2.5×104cells/well	CPI protein-stimulated sample PBMC concentration: 2.5×104cells/well	CPI protein-stimulated sample PBMC concentration: 2.5×104cells/well	CPI protein-stimulated sample PBMC concentration: 2.5×104cells/well	CPI protein-stimulated sample PBMC concentration: 2.5×104cells/well	CPI protein-stimulated sample PBMC concentration: 2.5×104cells/well	CPI protein-stimulated sample PBMC concentration: 2.5×104cells/well	CPI protein-stimulated sample PBMC concentration: 2.5×104cells/well	CPI protein-stimulated sample PBMC concentration: 2.5×104cells/well	mean spot count	inter-assay precision(%)
sample donor ID	Run 37 ~ Run 39, Run 44(KB099)	Run 37 ~ Run 39, Run 44(KB099)	Run 37 ~ Run 39, Run 44(KB099)	Run 40, Run 41	Run 40, Run 41	Run 40, Run 41	Run 42, Run 43	Run 42, Run 43	Run 42, Run 43	mean spot count	inter-assay precision(%)
sample donor ID	Individual	Mean	CV%	Individual	Mean	CV%	Individual	Mean	CV%	mean spot count	inter-assay precision(%)
KB089	1	5	101.27	5	5	47.19	5	3	62.45	4	22.91
KB089	10	5	101.27	8	5	47.19	1	3	62.45	4	22.91
KB089	3	5	101.27	3	5	47.19	4	3	62.45	4	22.91
KB092	9	10	45.83	4	5	24.74	6	9	44.61	8	36.32
KB092	6	10	45.83	6	5	24.74	8	9	44.61	8	36.32
KB092	15	10	45.83	4	5	24.74	14	9	44.61	8	36.32
KB094	4	5	34.64	3	4	56.77	3	6	65.74	5	26.67
KB094	4	5	34.64	6	4	56.77	5	6	65.74	5	26.67
KB094	7	5	34.64	2	4	56.77	11	6	65.74	5	26.67
KB097	6	6	24.12	12	8	38.57	1	2	86.60	6	58.28
KB097	8	6	24.12	7	8	38.57	4	2	86.60	6	58.28
KB097	5	6	24.12	6	8	38.57	1	2	86.60	6	58.28
KB098	2	2	50.00	0	1	86.60	2	2	34.64	2	20.00
KB098	3	2	50.00	2	1	86.60	2	2	34.64	2	20.00
KB098	1	2	50.00	2	1	86.60	1	2	34.64	2	20.00
KB099	0	3	86.60	1	2	124.90	1	3	78.06	2	24.74
KB099	4	3	86.60	0	2	124.90	2	3	78.06	2	24.74
KB099	4	3	86.60	4	2	124.90	5	3	78.06	2	24.74
#	Supplementary Table 2 LLOQ data statistical summary (4/4)
sample donor ID	CPI protein-stimulated sample PBMC concentration: 1.25×104cells/well	CPI protein-stimulated sample PBMC concentration: 1.25×104cells/well	CPI protein-stimulated sample PBMC concentration: 1.25×104cells/well	CPI protein-stimulated sample PBMC concentration: 1.25×104cells/well	CPI protein-stimulated sample PBMC concentration: 1.25×104cells/well	CPI protein-stimulated sample PBMC concentration: 1.25×104cells/well	CPI protein-stimulated sample PBMC concentration: 1.25×104cells/well	CPI protein-stimulated sample PBMC concentration: 1.25×104cells/well	CPI protein-stimulated sample PBMC concentration: 1.25×104cells/well	mean spot count	inter-assay precision(%)
sample donor ID	Run 37 ~ Run 39, Run 44(KB099)	Run 37 ~ Run 39, Run 44(KB099)	Run 37 ~ Run 39, Run 44(KB099)	Run 40, Run 41	Run 40, Run 41	Run 40, Run 41	Run 42, Run 43	Run 42, Run 43	Run 42, Run 43	mean spot count	inter-assay precision(%)
sample donor ID	Individual	Mean	CV%	Individual	Mean	CV%	Individual	Mean	CV%	mean spot count	inter-assay precision(%)
KB089	1	1	86.60	5	5	10.83	6	6	9.12	4	73.57
KB089	1	1	86.60	6	5	10.83	6	6	9.12	4	73.57
KB089	0	1	86.60	5	5	10.83	7	6	9.12	4	73.57
KB092	6	6	9.12	3	7	65.47	1	4	129.90	6	27.26
KB092	6	6	9.12	12	7	65.47	10	4	129.90	6	27.26
KB092	7	6	9.12	6	7	65.47	1	4	129.90	6	27.26
KB094	3	3	57.28	1	3	147.99	3	2	24.74	3	18.33
KB094	4	3	57.28	9	3	147.99	2	2	24.74	3	18.33
KB094	1	3	57.28	0	3	147.99	2	2	24.74	3	18.33
KB097	1	4	108.97	0	3	105.36	1	1	43.30	3	48.04
KB097	2	4	108.97	3	3	105.36	2	1	43.30	3	48.04
KB097	9	4	108.97	7	3	105.36	1	1	43.30	3	48.04
KB098	0	1	114.56	0	2	173.21	0	3	141.97	2	32.87
KB098	1	1	114.56	7	2	173.21	1	3	141.97	2	32.87
KB098	3	1	114.56	0	2	173.21	7	3	141.97	2	32.87
KB099	0	3	94.37	0	0	NA	6	4	35.25	2	93.68
KB099	5	3	94.37	0	0	NA	4	4	35.25	2	93.68
KB099	3	3	94.37	0	0	NA	3	4	35.25	2	93.68
