## Supplementary material for "Fit-for-purpose bioanalytical validation of a three-cytokine human PBMC ELISpot panel (IFN-γ, IL-2, IL-4) using CEFX and CPI antigen pools for clinical trial immunomonitoring under a GLP-aligned quality system": Table_S30.csv

# Supplementary Table S30
# Source report	IN-25-431-1MV Summary report (IL-4 ELISpot).docx	Annex	4
#	Supplementary Table 4 analytical-run PBMC validation sample QC data statistical summary (1/6)
Run ID	sample ID	cell viability (%)	negative control well	negative control well	CD3-positive stimulation well	CD3-positive stimulation well
Run ID	sample ID	cell viability (%)	Mean	CV%	Mean	CV%
Run 1 ~ Run 2 (Condition 1 - fresh)	KB089	98/97	2	132.29	690	3.51
Run 1 ~ Run 2 (Condition 1 - fresh)	KB090	99/99	6	10.19	385	10.54
Run 1 ~ Run 2 (Condition 1 - fresh)	KB091	99/99	2	137.77	344	5.09
Run 1 ~ Run 2 (Condition 1 - fresh)	KB092	99/99	3	173.21	381	1.61
Run 1 ~ Run 2 (Condition 1 - fresh)	KB093	99/97	1	114.56	260	7.49
Run 1 ~ Run 2 (Condition 1 - fresh)	KB094	99/99	1	114.56	451	7.03
Run 3 ~ Run 4 (Condition 2 - fresh)	KB089	97/97	5	52.92	627	4.70
Run 3 ~ Run 4 (Condition 2 - fresh)	KB090	97/99	6	0.00	334	3.85
Run 3 ~ Run 4 (Condition 2 - fresh)	KB091	99/98	6	9.12	347	9.41
Run 3 ~ Run 4 (Condition 2 - fresh)	KB092	97/98	5	86.60	390	6.38
Run 3 ~ Run 4 (Condition 2 - fresh)	KB093	98/97	7	79.54	223	7.65
Run 3 ~ Run 4 (Condition 2 - fresh)	KB094	99/98	4	87.67	452	7.70
Run 5 ~ Run 6 (Condition 3 - fresh)	KB089	98/97	0	NA	497	2.93
Run 5 ~ Run 6 (Condition 3 - fresh)	KB090	98/99	3	120.19	316	4.36
Run 5 ~ Run 6 (Condition 3 - fresh)	KB091	98/99	3	86.60	338	1.88
Run 5 ~ Run 6 (Condition 3 - fresh)	KB092	98/99	3	86.60	402	5.24
Run 5 ~ Run 6 (Condition 3 - fresh)	KB093	98/98	2	98.97	234	7.06
Run 5 ~ Run 6 (Condition 3 - fresh)	KB094	99/99	3	0.00	441	2.27
Run 7 ~ Run 8 (Condition 4 - fresh)	KB089	97/98	2	100.00	489	7.55
Run 7 ~ Run 8 (Condition 4 - fresh)	KB090	99/98	1	114.56	304	3.19
Run 7 ~ Run 8 (Condition 4 - fresh)	KB091	99/97	0	NA	222	4.62
Run 7 ~ Run 8 (Condition 4 - fresh)	KB092	98/97	0	NA	314	1.95
Run 7 ~ Run 8 (Condition 4 - fresh)	KB093	98/98	1	173.21	179	4.24
Run 7 ~ Run 8 (Condition 4 - fresh)	KB094	98/99	2	132.29	339	4.21
Run 9 ~ Run 10 (Condition 5 - fresh)	KB089	95/96	2	89.21	424	1.42
Run 9 ~ Run 10 (Condition 5 - fresh)	KB090	97/98	7	14.29	244	6.04
Run 9 ~ Run 10 (Condition 5 - fresh)	KB091	98/97	2	173.21	204	8.16
Run 9 ~ Run 10 (Condition 5 - fresh)	KB092	97/94	0	173.21	262	6.31
Run 9 ~ Run 10 (Condition 5 - fresh)	KB093	98/96	3	141.97	108	2.66
Run 9 ~ Run 10 (Condition 5 - fresh)	KB094	97/97	0	173.21	301	2.82
Run 11 ~ Run 12 (Condition 1 - fresh)	KB095	97/99	2	91.65	417	6.95
Run 11 ~ Run 12 (Condition 1 - fresh)	KB096	98/98	5	54.13	601	2.17
Run 11 ~ Run 12 (Condition 1 - fresh)	KB097	98/98	3	173.21	343	2.10
Run 11 ~ Run 12 (Condition 1 - fresh)	KB098	98/98	1	173.21	290	4.97
Run 11 ~ Run 12 (Condition 1 - fresh)	KB099	97/98	2	50.00	595	3.40
Run 11 ~ Run 12 (Condition 1 - fresh)	KB100	98/94	1	0.00	145	3.01
#	Supplementary Table 4 analytical-run PBMC validation sample QC data statistical summary (2/6)
Run ID	sample ID	cell viability (%)	negative control well	negative control well	CD3-positive stimulation well	CD3-positive stimulation well
Run ID	sample ID	cell viability (%)	Mean	CV%	Mean	CV%
Run 13 ~ Run 14 (Condition 2 - fresh)	KB095	99/98	3	94.37	269	6.14
Run 13 ~ Run 14 (Condition 2 - fresh)	KB096	99/99	6	16.67	436	4.00
Run 13 ~ Run 14 (Condition 2 - fresh)	KB097	99/99	2	173.21	264	4.17
Run 13 ~ Run 14 (Condition 2 - fresh)	KB098	99/98	1	173.21	203	5.72
Run 13 ~ Run 14 (Condition 2 - fresh)	KB099	97/98	1	173.21	500	2.82
Run 13 ~ Run 14 (Condition 2 - fresh)	KB100	98/99	3	57.74	93	21.59
Run 15 ~ Run 16 (Condition 3 - fresh)	KB095	99/98	3	94.37	304	4.38
Run 15 ~ Run 16 (Condition 3 - fresh)	KB096	98/98	3	45.83	397	5.73
Run 15 ~ Run 16 (Condition 3 - fresh)	KB097	99/99	2	173.21	257	9.54
Run 15 ~ Run 16 (Condition 3 - fresh)	KB098	99/99	1	173.21	216	14.38
Run 15 ~ Run 16 (Condition 3 - fresh)	KB099	95/97	0	173.21	349	3.52
Run 15 ~ Run 16 (Condition 3 - fresh)	KB100	99/98	4	83.32	69	11.50
Run 17 ~ Run 18 (Condition 4 - fresh)	KB095	96/94	3	17.32	373	4.98
Run 17 ~ Run 18 (Condition 4 - fresh)	KB096	98/97	3	173.21	421	5.08
Run 17 ~ Run 18 (Condition 4 - fresh)	KB097	98/98	0	NA	307	7.12
Run 17 ~ Run 18 (Condition 4 - fresh)	KB098	98/98	1	173.21	213	7.07
Run 17 ~ Run 18 (Condition 4 - fresh)	KB099	97/94	1	86.60	625	5.51
Run 17 ~ Run 18 (Condition 4 - fresh)	KB100	98/97	0	NA	70	13.09
Run 19 ~ Run 20 (Condition 5 - fresh)	KB095	98/96	4	15.75	275	4.68
Run 19 ~ Run 20 (Condition 5 - fresh)	KB096	97/97	4	75.00	254	5.97
Run 19 ~ Run 20 (Condition 5 - fresh)	KB097	98/97	3	86.60	142	7.94
Run 19 ~ Run 20 (Condition 5 - fresh)	KB098	97/96	2	124.90	163	2.76
Run 19 ~ Run 20 (Condition 5 - fresh)	KB099	95/96	4	70.50	476	7.71
Run 19 ~ Run 20 (Condition 5 - fresh)	KB100	98/97	0	173.21	62	13.79
Run 21 ~ Run 22 (LOD, precision)	KB089	95/94	1	86.60	654	3.27
Run 21 ~ Run 22 (LOD, precision)	KB090	96/96	1	173.21	266	1.99
Run 21 ~ Run 22 (LOD, precision)	KB091	96/95	0	NA	360	8.85
Run 21 ~ Run 22 (LOD, precision)	KB092	95/93	0	NA	242	0.24
Run 21 ~ Run 22 (LOD, precision)	KB094	94/93	4	173.21	305	7.38
Run 21 ~ Run 22 (LOD, precision)	KB095	95/95	3	145.30	174	12.45
Run 21 ~ Run 22 (LOD, precision)	KB096	95/95	2	100.00	352	6.42
Run 21 ~ Run 22 (LOD, precision)	KB097	96/94	0	NA	135	2.22
Run 21 ~ Run 22 (LOD, precision)	KB098	96/96	0	173.21	165	1.40
Run 21 ~ Run 22 (LOD, precision)	KB099	96/96	0	NA	307	3.11
#	Supplementary Table 4 analytical-run PBMC validation sample QC data statistical summary (3/6)
Run ID	sample ID	cell viability (%)	negative control well	negative control well	CD3-positive stimulation well	CD3-positive stimulation well
Run ID	sample ID	cell viability (%)	Mean	CV%	Mean	CV%
Run 23 ~ Run 24 (LOD, precision)	KB089	95/94	1	173.21	578	0.75
Run 23 ~ Run 24 (LOD, precision)	KB090	96/96	0	173.21	242	6.25
Run 23 ~ Run 24 (LOD, precision)	KB091	96/95	6	16.67	290	5.68
Run 23 ~ Run 24 (LOD, precision)	KB092	95/93	0	NA	211	8.55
Run 23 ~ Run 24 (LOD, precision)	KB094	94/93	0	NA	254	17.54
Run 23 ~ Run 24 (LOD, precision)	KB095	95/95	1	173.21	203	14.41
Run 23 ~ Run 24 (LOD, precision)	KB096	95/95	0	173.21	499	1.90
Run 23 ~ Run 24 (LOD, precision)	KB097	96/94	0	NA	192	8.29
Run 23 ~ Run 24 (LOD, precision)	KB098	96/96	0	NA	207	11.39
Run 23 ~ Run 24 (LOD, precision)	KB099	96/96	1	86.60	444	7.32
Run 25 ~ Run 26 (LOD, precision)	KB089	95/94	2	91.65	719	1.82
Run 25 ~ Run 26 (LOD, precision)	KB090	96/96	4	53.29	303	3.44
Run 25 ~ Run 26 (LOD, precision)	KB091	96/95	2	173.21	386	6.78
Run 25 ~ Run 26 (LOD, precision)	KB092	95/93	1	173.21	267	2.86
Run 25 ~ Run 26 (LOD, precision)	KB094	94/93	0	NA	358	4.14
Run 25 ~ Run 26 (LOD, precision)	KB095	95/95	0	NA	191	9.13
Run 25 ~ Run 26 (LOD, precision)	KB096	95/95	1	173.21	458	4.91
Run 25 ~ Run 26 (LOD, precision)	KB097	96/94	0	NA	191	13.48
Run 25 ~ Run 26 (LOD, precision)	KB098	96/96	1	173.21	193	2.55
Run 25 ~ Run 26 (LOD, precision)	KB099	96/96	1	173.21	446	6.23
Run 27 ~ Run 28 (LOD, precision)	KB089	95/94	2	69.28	570	9.80
Run 27 ~ Run 28 (LOD, precision)	KB090	96/96	1	0.00	234	7.90
Run 27 ~ Run 28 (LOD, precision)	KB091	96/95	0	NA	276	3.87
Run 27 ~ Run 28 (LOD, precision)	KB092	95/93	0	173.21	196	2.04
Run 27 ~ Run 28 (LOD, precision)	KB094	94/93	0	NA	226	12.78
Run 27 ~ Run 28 (LOD, precision)	KB095	95/95	1	114.56	186	8.12
Run 27 ~ Run 28 (LOD, precision)	KB096	95/95	2	173.21	456	4.10
Run 27 ~ Run 28 (LOD, precision)	KB097	96/94	2	173.21	167	10.07
Run 27 ~ Run 28 (LOD, precision)	KB098	96/96	0	NA	173	12.14
Run 27 ~ Run 28 (LOD, precision)	KB099	96/96	0	NA	399	0.81
Run 29 ~ Run 30 (LOD, precision)	KB089	95/94	1	100.00	528	13.67
Run 29 ~ Run 30 (LOD, precision)	KB090	96/96	4	87.37	237	12.80
Run 29 ~ Run 30 (LOD, precision)	KB091	96/95	0	NA	269	6.01
Run 29 ~ Run 30 (LOD, precision)	KB092	95/93	0	NA	210	4.06
Run 29 ~ Run 30 (LOD, precision)	KB094	94/93	0	NA	247	7.82
Run 29 ~ Run 30 (LOD, precision)	KB095	95/95	1	43.30	210	2.39
Run 29 ~ Run 30 (LOD, precision)	KB096	95/95	1	173.21	500	3.97
Run 29 ~ Run 30 (LOD, precision)	KB097	96/94	0	NA	166	4.45
Run 29 ~ Run 30 (LOD, precision)	KB098	96/96	0	NA	201	12.69
Run 29 ~ Run 30 (LOD, precision)	KB099	96/96	2	173.21	457	3.58
#	Supplementary Table 4 analytical-run PBMC validation sample QC data statistical summary (4/6)
Run ID	sample ID	cell viability (%)	negative control well	negative control well	CD3-positive stimulation well	CD3-positive stimulation well
Run ID	sample ID	cell viability (%)	Mean	CV%	Mean	CV%
Run 31 ~ Run 32 (robustness)	KB089	96/97	5	52.92	674	3.23
Run 31 ~ Run 32 (robustness)	KB090	95/96	5	39.03	303	4.79
Run 31 ~ Run 32 (robustness)	KB091	96/96	1	173.21	232	9.59
Run 31 ~ Run 32 (robustness)	KB092	96/95	3	100.00	343	8.18
Run 31 ~ Run 32 (robustness)	KB094	93/94	2	173.21	277	1.37
Run 31 ~ Run 32 (robustness)	KB095	96/95	1	173.21	158	5.41
Run 31 ~ Run 32 (robustness)	KB096	94/95	1	173.21	259	4.09
Run 31 ~ Run 32 (robustness)	KB097	94/94	3	173.21	150	8.42
Run 31 ~ Run 32 (robustness)	KB098	97/96	2	173.21	187	4.35
Run 31 ~ Run 32 (robustness)	KB099	96/96	1	86.60	389	6.74
Run 33 ~ Run 34 (LOD, precision)	KB089	96/97	2	173.21	580	9.84
Run 33 ~ Run 34 (LOD, precision)	KB090	95/96	0	NA	265	1.57
Run 33 ~ Run 34 (LOD, precision)	KB091	96/96	2	132.29	236	5.00
Run 33 ~ Run 34 (LOD, precision)	KB092	96/95	0	NA	352	3.98
Run 33 ~ Run 34 (LOD, precision)	KB094	93/94	0	NA	245	1.25
Run 33 ~ Run 34 (LOD, precision)	KB095	96/95	0	NA	159	9.26
Run 33 ~ Run 34 (LOD, precision)	KB096	94/95	4	90.14	270	3.36
Run 33 ~ Run 34 (LOD, precision)	KB097	94/94	1	173.21	176	10.61
Run 33 ~ Run 34 (LOD, precision)	KB098	97/96	1	86.60	197	4.26
Run 33 ~ Run 34 (LOD, precision)	KB099	96/96	1	86.60	432	6.47
Run 35 ~ Run 36 (robustness)	KB089	96/97	1	173.21	567	4.51
Run 35 ~ Run 36 (robustness)	KB090	95/96	3	91.65	267	4.99
Run 35 ~ Run 36 (robustness)	KB091	96/96	3	105.36	232	7.18
Run 35 ~ Run 36 (robustness)	KB092	96/95	0	173.21	336	6.66
Run 35 ~ Run 36 (robustness)	KB094	93/94	2	173.21	256	12.52
Run 35 ~ Run 36 (robustness)	KB095	96/95	3	86.60	155	9.30
Run 35 ~ Run 36 (robustness)	KB096	94/95	5	21.65	244	4.04
Run 35 ~ Run 36 (robustness)	KB097	94/94	1	173.21	165	4.56
Run 35 ~ Run 36 (robustness)	KB098	97/96	0	173.21	165	13.27
Run 35 ~ Run 36 (robustness)	KB099	96/96	2	173.21	416	2.68
Run 37 ~ Run 39 (LLOQ, linearity)	KB089	96/97	1	173.21	628	4.17
Run 37 ~ Run 39 (LLOQ, linearity)	KB092	96/95	4	41.66	405	4.71
Run 37 ~ Run 39 (LLOQ, linearity)	KB094	93/94	0	NA	295	14.75
Run 37 ~ Run 39 (LLOQ, linearity)	KB095	96/95	0	NA	232	4.00
Run 37 ~ Run 39 (LLOQ, linearity)	KB097	94/94	1	173.21	345	8.96
Run 37 ~ Run 39 (LLOQ, linearity)	KB098	97/96	2	173.21	196	7.65
#	Supplementary Table 4 analytical-run PBMC validation sample QC data statistical summary (5/6)
Run ID	sample ID	cell viability (%)	negative control well	negative control well	CD3-positive stimulation well	CD3-positive stimulation well
Run ID	sample ID	cell viability (%)	Mean	CV%	Mean	CV%
Run 40 ~ Run 41 (LLOQ)	KB089	96/96	3	33.33	451	6.00
Run 40 ~ Run 41 (LLOQ)	KB092	95/95	1	173.21	270	8.41
Run 40 ~ Run 41 (LLOQ)	KB094	97/95	3	121.24	236	0.42
Run 40 ~ Run 41 (LLOQ)	KB097	96/97	1	173.21	211	5.02
Run 40 ~ Run 41 (LLOQ)	KB098	92/92	0	NA	88	16.97
Run 40 ~ Run 41 (LLOQ)	KB099	96/94	2	173.21	266	6.98
Run 42 ~ Run 43 (LLOQ)	KB089	96/96	1	173.21	502	0.30
Run 42 ~ Run 43 (LLOQ)	KB092	95/95	0	NA	304	2.00
Run 42 ~ Run 43 (LLOQ)	KB094	97/95	0	NA	238	1.11
Run 42 ~ Run 43 (LLOQ)	KB097	96/97	4	93.26	179	17.74
Run 42 ~ Run 43 (LLOQ)	KB098	92/92	0	173.21	90	21.52
Run 42 ~ Run 43 (LLOQ)	KB099	96/94	0	NA	293	7.11
Run 44(LLOQ)	KB099	96/94	2	49.49	264	10.87
Run 45 ~ Run 47 (Condition 3 - cryopreserved)	KB089-8H	93/92	1	100.00	174	18.44
Run 45 ~ Run 47 (Condition 3 - cryopreserved)	KB090-8H	90/91	3	114.56	342	5.48
Run 45 ~ Run 47 (Condition 3 - cryopreserved)	KB091-8H	93/96	3	91.65	357	6.60
Run 45 ~ Run 47 (Condition 3 - cryopreserved)	KB092-8H	89/93	4	43.30	207	17.91
Run 45 ~ Run 47 (Condition 3 - cryopreserved)	KB093-8H	93/94	0	NA	223	5.05
Run 45 ~ Run 47 (Condition 3 - cryopreserved)	KB094-8H	88/91	0	173.21	479	4.58
Run 45 ~ Run 47 (Condition 3 - cryopreserved)	KB095-8H	88/89	5	86.60	146	4.28
Run 45 ~ Run 47 (Condition 3 - cryopreserved)	KB096-8H	91/90	5	32.73	177	5.87
Run 45 ~ Run 47 (Condition 3 - cryopreserved)	KB097-8H	88/89	5	28.64	140	12.21
Run 45 ~ Run 47 (Condition 3 - cryopreserved)	KB098-8H	91/92	3	0.00	212	4.26
Run 45 ~ Run 47 (Condition 3 - cryopreserved)	KB099-8H	89/91	2	24.74	238	6.13
Run 45 ~ Run 47 (Condition 3 - cryopreserved)	KB100-8H	91/90	2	0.00	40	11.18
Run 48 ~ Run 50 (Condition 4 - cryopreserved)	KB089-8H+16H	90/92	3	57.74	119	10.10
Run 48 ~ Run 50 (Condition 4 - cryopreserved)	KB090-8H+16H	88/90	3	145.30	272	3.68
Run 48 ~ Run 50 (Condition 4 - cryopreserved)	KB091-8H+16H	83/85	2	89.21	318	1.26
Run 48 ~ Run 50 (Condition 4 - cryopreserved)	KB092-8H+16H	85/87	1	86.60	223	6.54
Run 48 ~ Run 50 (Condition 4 - cryopreserved)	KB093-8H+16H	94/91	0	173.21	103	6.63
Run 48 ~ Run 50 (Condition 4 - cryopreserved)	KB094-8H+16H	94/94	3	21.65	22	13.64
Run 48 ~ Run 50 (Condition 4 - cryopreserved)	KB095-8H+16H	85/85	5	52.92	211	1.37
Run 48 ~ Run 50 (Condition 4 - cryopreserved)	KB096-8H+16H	89/90	0	173.21	208	5.73
Run 48 ~ Run 50 (Condition 4 - cryopreserved)	KB097-8H+16H	88/85	0	173.21	232	4.74
Run 48 ~ Run 50 (Condition 4 - cryopreserved)	KB098-8H+16H	86/85	1	86.60	130	4.90
Run 48 ~ Run 50 (Condition 4 - cryopreserved)	KB099-8H+16H	84/84	2	173.21	311	5.31
Run 48 ~ Run 50 (Condition 4 - cryopreserved)	KB100-8H+16H	82/83	4	114.56	58	19.49
#	Supplementary Table 4 analytical-run PBMC validation sample QC data statistical summary (6/6)
Run ID	sample ID	cell viability (%)	negative control well	negative control well	CD3-positive stimulation well	CD3-positive stimulation well
Run ID	sample ID	cell viability (%)	Mean	CV%	Mean	CV%
Run 51 ~ Run 53 (Condition 2 - cryopreserved)	KB089-4H	93/90	2	89.21	654	3.38
Run 51 ~ Run 53 (Condition 2 - cryopreserved)	KB090-4H	91/91	2	86.60	384	8.87
Run 51 ~ Run 53 (Condition 2 - cryopreserved)	KB091-4H	94/94	0	NA	319	10.34
Run 51 ~ Run 53 (Condition 2 - cryopreserved)	KB092-4H	93/93	2	173.21	312	3.60
Run 51 ~ Run 53 (Condition 2 - cryopreserved)	KB093-4H	92/93	2	100.00	208	6.02
Run 51 ~ Run 53 (Condition 2 - cryopreserved)	KB094-4H	93/93	4	48.04	289	7.90
Run 51 ~ Run 53 (Condition 2 - cryopreserved)	KB095-4H	94/95	3	94.37	299	9.60
Run 51 ~ Run 53 (Condition 2 - cryopreserved)	KB096-4H	92/94	2	107.85	395	5.14
Run 51 ~ Run 53 (Condition 2 - cryopreserved)	KB097-4H	92/94	0	NA	285	6.69
Run 51 ~ Run 53 (Condition 2 - cryopreserved)	KB098-4H	92/93	2	173.21	236	5.73
Run 51 ~ Run 53 (Condition 2 - cryopreserved)	KB099-4H	93/93	0	173.21	470	3.74
Run 51 ~ Run 53 (Condition 2 - cryopreserved)	KB100-4H	95/93	2	100.00	96	11.89
Run 54 ~ Run 56 (Condition 5 - cryopreserved)	KB089-8H+24H	76/80	NA	NA	NA	NA
Run 54 ~ Run 56 (Condition 5 - cryopreserved)	KB090-8H+24H	56/52	NA	NA	NA	NA
Run 54 ~ Run 56 (Condition 5 - cryopreserved)	KB091-8H+24H	79/77	NA	NA	NA	NA
Run 54 ~ Run 56 (Condition 5 - cryopreserved)	KB092-8H+24H	76/69	NA	NA	NA	NA
Run 54 ~ Run 56 (Condition 5 - cryopreserved)	KB093-8H+24H	64/61	NA	NA	NA	NA
Run 54 ~ Run 56 (Condition 5 - cryopreserved)	KB094-8H+24H	76/71	NA	NA	NA	NA
Run 54 ~ Run 56 (Condition 5 - cryopreserved)	KB095-8H+24H	74/70	NA	NA	NA	NA
Run 54 ~ Run 56 (Condition 5 - cryopreserved)	KB096-8H+24H	80/77	NA	NA	NA	NA
Run 54 ~ Run 56 (Condition 5 - cryopreserved)	KB097-8H+24H	50/52	NA	NA	NA	NA
Run 54 ~ Run 56 (Condition 5 - cryopreserved)	KB098-8H+24H	62/66	NA	NA	NA	NA
Run 54 ~ Run 56 (Condition 5 - cryopreserved)	KB099-8H+24H	76/77	NA	NA	NA	NA
Run 54 ~ Run 56 (Condition 5 - cryopreserved)	KB100-8H+24H	68/65	NA	NA	NA	NA
