## Supplementary material for "Fit-for-purpose bioanalytical validation of a three-cytokine human PBMC ELISpot panel (IFN-γ, IL-2, IL-4) using CEFX and CPI antigen pools for clinical trial immunomonitoring under a GLP-aligned quality system": Table_S31.csv

# Supplementary Table S31
# Source report	IN-25-431-1MV Summary report (IL-4 ELISpot).docx	Annex	5
#	Supplementary Table 5 precision validation sample data statistical summary (1/3)
sample donor ID	Run 21, Run 22	Run 21, Run 22	Run 21, Run 22	Run 21, Run 22	Run 21, Run 22	Run 21, Run 22	Intra CV(%)	Run 23, Run 24	Run 23, Run 24	Run 23, Run 24	Run 23, Run 24	Run 23, Run 24	Run 23, Run 24	Intra CV(%)
sample donor ID	CPI protein-stimulated sample1	CPI protein-stimulated sample1	CPI protein-stimulated sample1	CPI protein-stimulated sample2	CPI protein-stimulated sample2	CPI protein-stimulated sample2	Intra CV(%)	CPI protein-stimulated sample1	CPI protein-stimulated sample1	CPI protein-stimulated sample1	CPI protein-stimulated sample2	CPI protein-stimulated sample2	CPI protein-stimulated sample2	Intra CV(%)
sample donor ID	Individual	Mean	CV%	Individual	Mean	CV%	Intra CV(%)	Individual	Mean	CV%	Individual	Mean	CV%	Intra CV(%)
KB089	93	89	13.64	127	117	9.52	19.48	71	65	12.47	35	55	38.65	12.57
KB089	75	89	13.64	105	117	9.52	19.48	69	65	12.47	77	55	38.65	12.57
KB089	98	89	13.64	119	117	9.52	19.48	56	65	12.47	52	55	38.65	12.57
KB090	33	39	29.97	31	28	11.04	23.45	29	27	15.16	35	33	17.94	14.30
KB090	52	39	29.97	25	28	11.04	23.45	22	27	15.16	37	33	17.94	14.30
KB090	31	39	29.97	27	28	11.04	23.45	29	27	15.16	26	33	17.94	14.30
KB091	52	52	16.25	35	45	25.76	10.14	26	35	23.05	35	39	10.27	7.58
KB091	44	52	16.25	58	45	25.76	10.14	39	35	23.05	40	39	10.27	7.58
KB091	61	52	16.25	43	45	25.76	10.14	41	35	23.05	43	39	10.27	7.58
KB092	34	43	17.59	24	34	27.06	15.31	25	29	12.91	32	29	17.92	0.81
KB092	47	43	17.59	42	34	27.06	15.31	32	29	12.91	32	29	17.92	0.81
KB092	47	43	17.59	37	34	27.06	15.31	31	29	12.91	23	29	17.92	0.81
KB094	172	208	14.92	221	205	17.15	0.80	125	160	20.28	197	189	5.21	11.61
KB094	228	208	14.92	230	205	17.15	0.80	167	160	20.28	192	189	5.21	11.61
KB094	223	208	14.92	165	205	17.15	0.80	189	160	20.28	178	189	5.21	11.61
KB095	80	84	10.38	75	78	10.86	4.94	111	97	13.10	90	102	10.60	3.80
KB095	94	84	10.38	88	78	10.86	4.94	87	97	13.10	105	102	10.60	3.80
KB095	78	84	10.38	72	78	10.86	4.94	92	97	13.10	111	102	10.60	3.80
KB096	500	510	1.87	546	515	5.29	0.64	673	682	2.46	656	688	4.07	0.65
KB096	511	510	1.87	501	515	5.29	0.64	701	682	2.46	700	688	4.07	0.65
KB096	519	510	1.87	497	515	5.29	0.64	671	682	2.46	708	688	4.07	0.65
KB097	49	49	14.29	44	51	17.43	2.83	70	69	10.94	44	51	16.43	21.67
KB097	42	49	14.29	61	51	17.43	2.83	76	69	10.94	60	51	16.43	21.67
KB097	56	49	14.29	48	51	17.43	2.83	61	69	10.94	48	51	16.43	21.67
KB098	76	75	3.53	81	79	18.61	3.37	80	94	13.25	90	101	14.27	4.59
KB098	77	75	3.53	63	79	18.61	3.37	100	94	13.25	117	101	14.27	4.59
KB098	72	75	3.53	92	79	18.61	3.37	103	94	13.25	95	101	14.27	4.59
KB099	NR	41	3.45	42	39	7.77	2.93	45	53	12.64	61	64	4.69	13.74
KB099	40	41	3.45	36	39	7.77	2.93	56	53	12.64	64	64	4.69	13.74
KB099	42	41	3.45	40	39	7.77	2.93	57	53	12.64	67	64	4.69	13.74
#	Supplementary Table 5 precision validation sample data statistical summary (2/3)
sample donor ID	Run 25, Run 26	Run 25, Run 26	Run 25, Run 26	Run 25, Run 26	Run 25, Run 26	Run 25, Run 26	Intra CV(%)	Run 27, Run 28	Run 27, Run 28	Run 27, Run 28	Run 27, Run 28	Run 27, Run 28	Run 27, Run 28	Intra CV(%)
sample donor ID	CPI protein-stimulated sample1	CPI protein-stimulated sample1	CPI protein-stimulated sample1	CPI protein-stimulated sample2	CPI protein-stimulated sample2	CPI protein-stimulated sample2	Intra CV(%)	CPI protein-stimulated sample1	CPI protein-stimulated sample1	CPI protein-stimulated sample1	CPI protein-stimulated sample2	CPI protein-stimulated sample2	CPI protein-stimulated sample2	Intra CV(%)
sample donor ID	Individual	Mean	CV%	Individual	Mean	CV%	Intra CV(%)	Individual	Mean	CV%	Individual	Mean	CV%	Intra CV(%)
KB089	88	89	6.80	84	77	11.54	9.96	64	70	21.97	55	56	4.10	14.97
KB089	95	89	6.80	80	77	11.54	9.96	87	70	21.97	59	56	4.10	14.97
KB089	83	89	6.80	67	77	11.54	9.96	58	70	21.97	55	56	4.10	14.97
KB090	29	38	30.35	42	34	26.95	8.55	23	21	7.16	33	37	14.30	37.98
KB090	34	38	30.35	35	34	26.95	8.55	20	21	7.16	35	37	14.30	37.98
KB090	51	38	30.35	24	34	26.95	8.55	21	21	7.16	43	37	14.30	37.98
KB091	31	49	32.40	58	54	16.70	7.30	46	42	21.43	51	43	16.96	0.55
KB091	61	49	32.40	61	54	16.70	7.30	32	42	21.43	38	43	16.96	0.55
KB091	55	49	32.40	44	54	16.70	7.30	49	42	21.43	39	43	16.96	0.55
KB092	36	44	27.65	42	45	5.17	1.06	21	22	50.84	23	25	24.98	10.10
KB092	38	44	27.65	46	45	5.17	1.06	33	22	50.84	32	25	24.98	10.10
KB092	58	44	27.65	46	45	5.17	1.06	11	22	50.84	20	25	24.98	10.10
KB094	201	240	14.71	242	225	7.34	4.46	161	164	2.31	178	176	4.97	5.00
KB094	270	240	14.71	209	225	7.34	4.46	162	164	2.31	183	176	4.97	5.00
KB094	248	240	14.71	224	225	7.34	4.46	168	164	2.31	166	176	4.97	5.00
KB095	86	83	10.71	88	82	8.69	1.15	84	80	6.44	87	93	9.11	11.17
KB095	90	83	10.71	74	82	8.69	1.15	74	80	6.44	103	93	9.11	11.17
KB095	73	83	10.71	83	82	8.69	1.15	81	80	6.44	90	93	9.11	11.17
KB096	696	712	2.47	674	645	8.15	7.05	662	660	2.22	660	629	5.01	3.40
KB096	731	712	2.47	676	645	8.15	7.05	644	660	2.22	629	629	5.01	3.40
KB096	710	712	2.47	584	645	8.15	7.05	673	660	2.22	597	629	5.01	3.40
KB097	57	62	8.84	55	53	13.61	11.44	57	57	6.13	39	45	16.02	17.04
KB097	62	62	8.84	59	53	13.61	11.44	54	57	6.13	53	45	16.02	17.04
KB097	68	62	8.84	45	53	13.61	11.44	61	57	6.13	43	45	16.02	17.04
KB098	134	106	25.86	88	95	6.40	7.96	81	79	4.09	74	81	9.23	2.36
KB098	106	106	25.86	98	95	6.40	7.96	80	79	4.09	89	81	9.23	2.36
KB098	79	106	25.86	99	95	6.40	7.96	75	79	4.09	81	81	9.23	2.36
KB099	40	54	38.67	61	51	18.34	4.50	40	56	37.25	60	59	22.25	2.87
KB099	78	54	38.67	43	51	18.34	4.50	80	56	37.25	71	59	22.25	2.87
KB099	44	54	38.67	48	51	18.34	4.50	49	56	37.25	45	59	22.25	2.87
#	Supplementary Table 5 precision validation sample data statistical summary (3/3)
sample donor ID	Run 29, Run 30	Run 29, Run 30	Run 29, Run 30	Run 29, Run 30	Run 29, Run 30	Run 29, Run 30	Intra CV(%)	Run 33, Run 34	Run 33, Run 34	Run 33, Run 34	Run 33, Run 34	Run 33, Run 34	Run 33, Run 34	Intra CV(%)	Inter CV(%)
sample donor ID	CPI protein-stimulated sample1	CPI protein-stimulated sample1	CPI protein-stimulated sample1	CPI protein-stimulated sample2	CPI protein-stimulated sample2	CPI protein-stimulated sample2	Intra CV(%)	CPI protein-stimulated sample1	CPI protein-stimulated sample1	CPI protein-stimulated sample1	CPI protein-stimulated sample2	CPI protein-stimulated sample2	CPI protein-stimulated sample2	Intra CV(%)	Inter CV(%)
sample donor ID	Individual	Mean	CV%	Individual	Mean	CV%	Intra CV(%)	Individual	Mean	CV%	Individual	Mean	CV%	Intra CV(%)	Inter CV(%)
KB089	48	58	18.96	60	64	11.36	6.18	83	85	16.60	105	93	11.63	6.36	24.41
KB089	70	58	18.96	72	64	11.36	6.18	100	85	16.60	84	93	11.63	6.36	24.41
KB089	57	58	18.96	59	64	11.36	6.18	72	85	16.60	90	93	11.63	6.36	24.41
KB090	35	29	19.20	25	33	25.51	9.83	50	41	21.82	26	35	22.41	12.41	17.58
KB090	28	29	19.20	33	33	25.51	9.83	32	41	21.82	41	35	22.41	12.41	17.58
KB090	24	29	19.20	42	33	25.51	9.83	42	41	21.82	37	35	22.41	12.41	17.58
KB091	35	38	8.11	33	35	24.73	4.52	67	61	9.94	59	54	14.11	8.66	18.17
KB091	37	38	8.11	45	35	24.73	4.52	60	61	9.94	57	54	14.11	8.66	18.17
KB091	41	38	8.11	28	35	24.73	4.52	55	61	9.94	45	54	14.11	8.66	18.17
KB092	25	31	16.73	33	30	8.30	0.77	255	253	0.82	243	245	10.83	2.27	122.09
KB092	35	31	16.73	28	30	8.30	0.77	251	253	0.82	273	245	10.83	2.27	122.09
KB092	32	31	16.73	30	30	8.30	0.77	254	253	0.82	220	245	10.83	2.27	122.09
KB094	169	174	3.16	174	160	18.90	6.21	177	207	15.00	192	190	8.70	5.93	13.59
KB094	180	174	3.16	180	160	18.90	6.21	239	207	15.00	173	190	8.70	5.93	13.59
KB094	174	174	3.16	125	160	18.90	6.21	205	207	15.00	206	190	8.70	5.93	13.59
KB095	102	89	12.33	92	96	8.14	5.09	90	81	11.18	80	72	17.17	7.70	10.34
KB095	82	89	12.33	105	96	8.14	5.09	80	81	11.18	79	72	17.17	7.70	10.34
KB095	84	89	12.33	91	96	8.14	5.09	72	81	11.18	58	72	17.17	7.70	10.34
KB096	670	649	2.86	622	606	5.96	4.77	386	370	5.11	349	340	5.46	5.84	21.20
KB096	636	649	2.86	565	606	5.96	4.77	349	370	5.11	353	340	5.46	5.84	21.20
KB096	640	649	2.86	632	606	5.96	4.77	374	370	5.11	319	340	5.46	5.84	21.20
KB097	60	53	24.12	57	64	10.92	14.10	154	156	5.25	171	139	20.05	8.15	51.81
KB097	38	53	24.12	71	64	10.92	14.10	149	156	5.25	126	139	20.05	8.15	51.81
KB097	60	53	24.12	65	64	10.92	14.10	165	156	5.25	120	139	20.05	8.15	51.81
KB098	113	95	16.44	89	96	6.39	0.49	134	135	5.22	104	119	14.58	8.73	18.31
KB098	85	95	16.44	101	96	6.39	0.49	142	135	5.22	138	119	14.58	8.73	18.31
KB098	87	95	16.44	97	96	6.39	0.49	128	135	5.22	115	119	14.58	8.73	18.31
KB099	52	44	18.09	65	58	19.79	19.28	27	36	23.73	57	47	22.51	17.61	17.29
KB099	45	44	18.09	65	58	19.79	19.28	38	36	23.73	47	47	22.51	17.61	17.29
KB099	36	44	18.09	45	58	19.79	19.28	44	36	23.73	36	47	22.51	17.61	17.29
