## Supplementary material for "Fit-for-purpose bioanalytical validation of a three-cytokine human PBMC ELISpot panel (IFN-γ, IL-2, IL-4) using CEFX and CPI antigen pools for clinical trial immunomonitoring under a GLP-aligned quality system": Table_S32.csv

# Supplementary Table S32
# Source report	IN-25-431-1MV Summary report (IL-4 ELISpot).docx	Annex	6
#	Supplementary Table 6 robustness validation sample data statistical summary
sample donor ID	Run 31, Run 32	Run 31, Run 32	Run 31, Run 32	Run 31, Run 32	Run 31, Run 32	Run 31, Run 32	Intra CV(%)	Run 35, Run 36	Run 35, Run 36	Run 35, Run 36	Run 35, Run 36	Run 35, Run 36	Run 35, Run 36	Intra CV(%)	Inter CV(%)
sample donor ID	CPI protein-stimulated sample1	CPI protein-stimulated sample1	CPI protein-stimulated sample1	CPI protein-stimulated sample2	CPI protein-stimulated sample2	CPI protein-stimulated sample2	Intra CV(%)	CPI protein-stimulated sample1	CPI protein-stimulated sample1	CPI protein-stimulated sample1	CPI protein-stimulated sample2	CPI protein-stimulated sample2	CPI protein-stimulated sample2	Intra CV(%)	Inter CV(%)
sample donor ID	Individual	Mean	CV%	Individual	Mean	CV%	Intra CV(%)	Individual	Mean	CV%	Individual	Mean	CV%	Intra CV(%)	Inter CV(%)
KB089	78	86	8.38	103	91	12.11	3.98	98	86	21.43	69	71	5.67	13.45	10.33
KB089	91	86	8.38	90	91	12.11	3.98	96	86	21.43	76	71	5.67	13.45	10.33
KB089	90	86	8.38	81	91	12.11	3.98	65	86	21.43	69	71	5.67	13.45	10.33
KB090	32	38	15.72	44	44	5.68	10.26	36	44	17.19	27	31	35.77	24.73	16.10
KB090	44	38	15.72	47	44	5.68	10.26	44	44	17.19	22	31	35.77	24.73	16.10
KB090	39	38	15.72	42	44	5.68	10.26	51	44	17.19	43	31	35.77	24.73	16.10
KB091	44	47	7.67	47	46	2.49	1.01	46	55	21.44	45	52	25.94	3.08	8.12
KB091	51	47	7.67	47	46	2.49	1.01	68	55	21.44	44	52	25.94	3.08	8.12
KB091	46	47	7.67	45	46	2.49	1.01	50	55	21.44	68	52	25.94	3.08	8.12
KB092	227	240	4.73	251	251	3.59	3.17	196	206	4.34	207	217	4.40	3.56	8.97
KB092	245	240	4.73	260	251	3.59	3.17	212	206	4.34	226	217	4.40	3.56	8.97
KB092	248	240	4.73	242	251	3.59	3.17	211	206	4.34	218	217	4.40	3.56	8.97
KB094	195	229	13.19	272	252	8.82	6.57	193	224	12.00	226	218	11.73	2.03	6.41
KB094	241	229	13.19	255	252	8.82	6.57	238	224	12.00	238	218	11.73	2.03	6.41
KB094	252	229	13.19	228	252	8.82	6.57	241	224	12.00	189	218	11.73	2.03	6.41
KB095	66	71	11.76	72	69	3.83	2.35	89	77	13.95	83	68	18.65	8.13	5.30
KB095	67	71	11.76	67	69	3.83	2.35	70	77	13.95	62	68	18.65	8.13	5.30
KB095	81	71	11.76	68	69	3.83	2.35	71	77	13.95	60	68	18.65	8.13	5.30
KB096	325	309	5.53	327	306	7.03	0.61	309	322	5.63	315	304	7.44	4.14	2.64
KB096	311	309	5.53	284	306	7.03	0.61	315	322	5.63	319	304	7.44	4.14	2.64
KB096	291	309	5.53	308	306	7.03	0.61	343	322	5.63	278	304	7.44	4.14	2.64
KB097	133	123	8.13	147	134	9.35	6.05	127	137	8.99	111	116	10.59	11.91	7.73
KB097	113	123	8.13	133	134	9.35	6.05	151	137	8.99	107	116	10.59	11.91	7.73
KB097	123	123	8.13	122	134	9.35	6.05	134	137	8.99	130	116	10.59	11.91	7.73
KB098	116	105	11.55	106	112	7.78	4.56	118	98	18.10	102	101	0.99	2.37	5.93
KB098	107	105	11.55	108	112	7.78	4.56	86	98	18.10	101	101	0.99	2.37	5.93
KB098	92	105	11.55	122	112	7.78	4.56	89	98	18.10	100	101	0.99	2.37	5.93
KB099	57	50	12.49	54	53	11.30	4.56	27	36	21.04	40	34	17.56	2.69	22.46
KB099	45	50	12.49	59	53	11.30	4.56	40	36	21.04	28	34	17.56	2.69	22.46
KB099	48	50	12.49	47	53	11.30	4.56	40	36	21.04	35	34	17.56	2.69	22.46
