## Supplementary material for "Fit-for-purpose bioanalytical validation of a three-cytokine human PBMC ELISpot panel (IFN-γ, IL-2, IL-4) using CEFX and CPI antigen pools for clinical trial immunomonitoring under a GLP-aligned quality system": Table_S33.csv

# Supplementary Table S33
# Source report	IN-25-431-1MV Summary report (IL-4 ELISpot).docx	Annex	7
#	Supplementary Table 7 PBMC functional stability validation sample data statistical summary (1/2)
sample donor ID	Condition 1 (baseline - fresh)	Condition 2 (room temperature 4 h - fresh)	Condition 2 (room temperature 4 h - fresh)	Condition 3 (room temperature 8 h - fresh)	Condition 3 (room temperature 8 h - fresh)	Condition 4 (room temperature 8 h, transfer to tube 16 h - fresh)	Condition 4 (room temperature 8 h, transfer to tube 16 h - fresh)	Condition 5 (room temperature 8 h, transfer to tube 24 h - fresh)	Condition 5 (room temperature 8 h, transfer to tube 24 h - fresh)
sample donor ID	MEANCPI(SFU)	MEANCPI(SFU)	%CV	MEANCPI(SFU)	%CV	MEANCPI(SFU)	%CV	MEANCPI(SFU)	%CV
KB089	98	122	15.36	117	12.52	116	12.12	109	7.64
KB090	58	53	6.80	51	9.98	51	8.83	36	32.98
KB091	47	54	10.55	57	14.76	53	9.24	57	14.55
KB092	422	419	0.53	384	6.64	308	22.10	241	38.49
KB093	43	53	15.06	64	28.11	45	2.97	25	37.36
KB094	308	353	9.60	357	10.46	317	2.00	263	11.02
KB095	169	193	9.44	226	20.31	252	27.97	202	12.64
KB096	805	741	5.84	856	4.37	908	8.53	710	8.87
KB097	198	233	11.27	238	12.86	267	20.83	125	31.90
KB098	145	175	13.23	169	10.58	164	8.68	80	41.14
KB099	91	101	7.48	87	3.18	100	6.90	78	10.73
KB100	62	65	3.54	55	8.08	73	11.74	46	21.08
#	Supplementary Table 7 PBMC functional stability validation sample data statistical summary (2/2)
sample donor ID	Condition 2 (room temperature 4 h - cryopreserved)	Condition 2 (room temperature 4 h - cryopreserved)	Condition 3 (room temperature 8 h - cryopreserved)	Condition 3 (room temperature 8 h - cryopreserved)	Condition 4 (room temperature 8 h, transfer to tube 16 h - cryopreserved)	Condition 4 (room temperature 8 h, transfer to tube 16 h - cryopreserved)	Condition 5 (room temperature 8 h, transfer to tube 24 h - cryopreserved)	Condition 5 (room temperature 8 h, transfer to tube 24 h - cryopreserved)
sample donor ID	MEANCPI(SFU)	%CV	MEANCPI(SFU)	%CV	MEANCPI(SFU)	%CV	MEANCPI(SFU)	%CV
KB089	115	11.51	85	10.20	28	78.19	NA*	NA
KB090	39	27.61	51	9.51	24	58.00	NA*	NA
KB091	45	1.80	57	13.94	46	0.76	NA*	NA
KB092	259	33.74	129	75.12	128	75.51	NA*	NA
KB093	30	25.42	51	12.35	17	62.54	NA*	NA
KB094	295	3.09	308	0.08	23	121.88	NA*	NA
KB095	203	13.04	142	12.53	150	8.66	NA*	NA
KB096	536	28.43	313	62.30	390	49.09	NA*	NA
KB097	247	15.55	142	23.25	157	16.60	NA*	NA
KB098	168	10.02	157	5.53	58	60.74	NA*	NA
KB099	113	14.94	88	2.77	62	26.62	NA*	NA
KB100	45	22.61	57	6.08	36	36.56	NA*	NA
