## Supplementary material for "Fit-for-purpose bioanalytical validation of a three-cytokine human PBMC ELISpot panel (IFN-γ, IL-2, IL-4) using CEFX and CPI antigen pools for clinical trial immunomonitoring under a GLP-aligned quality system": Table_S34.csv

# Supplementary Table S34
# Source report	IN-25-431-1MV Summary report (IL-4 ELISpot).docx	Annex	8
#	Supplementary Table 8 linearity validation sample data statistical summary
sample donor ID	Run 37, Run 38, Run 39	Run 37, Run 38, Run 39	Run 37, Run 38, Run 39	Run 37, Run 38, Run 39	Run 37, Run 38, Run 39	Run 37, Run 38, Run 39	Run 37, Run 38, Run 39	Run 37, Run 38, Run 39	Run 37, Run 38, Run 39	Run 37, Run 38, Run 39	Run 37, Run 38, Run 39	Run 37, Run 38, Run 39	Run 37, Run 38, Run 39	Run 37, Run 38, Run 39	Run 37, Run 38, Run 39	Run 37, Run 38, Run 39	Run 37, Run 38, Run 39	Run 37, Run 38, Run 39	R2
sample donor ID	CPI protein-stimulated sample PBMC cell concentration	CPI protein-stimulated sample PBMC cell concentration	CPI protein-stimulated sample PBMC cell concentration	CPI protein-stimulated sample PBMC cell concentration	CPI protein-stimulated sample PBMC cell concentration	CPI protein-stimulated sample PBMC cell concentration	CPI protein-stimulated sample PBMC cell concentration	CPI protein-stimulated sample PBMC cell concentration	CPI protein-stimulated sample PBMC cell concentration	CPI protein-stimulated sample PBMC cell concentration	CPI protein-stimulated sample PBMC cell concentration	CPI protein-stimulated sample PBMC cell concentration	CPI protein-stimulated sample PBMC cell concentration	CPI protein-stimulated sample PBMC cell concentration	CPI protein-stimulated sample PBMC cell concentration	CPI protein-stimulated sample PBMC cell concentration	CPI protein-stimulated sample PBMC cell concentration	CPI protein-stimulated sample PBMC cell concentration	R2
sample donor ID	4×105cells/well	4×105cells/well	4×105cells/well	2×105cells/well	2×105cells/well	2×105cells/well	1×105cells/well	1×105cells/well	1×105cells/well	5×104cells/well	5×104cells/well	5×104cells/well	2.5×104cells/well	2.5×104cells/well	2.5×104cells/well	1.25×104cells/well	1.25×104cells/well	1.25×104cells/well	R2
sample donor ID	Individual	Mean	CV%	Individual	Mean	CV%	Individual	Mean	CV%	Individual	Mean	CV%	Individual	Mean	CV%	Individual	Mean	CV%	R2
KB089	156	182	12.75	92	87	5.76	26	27	11.76	16	14	14.52	1	5	101.27	1	1	86.60	0.9943
KB089	201	182	12.75	82	87	5.76	25	27	11.76	12	14	14.52	10	5	101.27	1	1	86.60	0.9943
KB089	188	182	12.75	88	87	5.76	31	27	11.76	15	14	14.52	3	5	101.27	0	1	86.60	0.9943
KB092	474	486	2.31	270	269	5.03	97	111	11.16	44	40	8.66	9	10	45.83	6	6	9.12	0.9942
KB092	496	486	2.31	282	269	5.03	118	111	11.16	38	40	8.66	6	10	45.83	6	6	9.12	0.9942
KB092	489	486	2.31	255	269	5.03	119	111	11.16	38	40	8.66	15	10	45.83	7	6	9.12	0.9942
KB094	359	354	5.53	142	145	6.50	40	44	16.93	5	11	50.17	4	5	34.64	3	3	57.28	0.9876
KB094	370	354	5.53	156	145	6.50	53	44	16.93	16	11	50.17	4	5	34.64	4	3	57.28	0.9876
KB094	332	354	5.53	138	145	6.50	40	44	16.93	13	11	50.17	7	5	34.64	1	3	57.28	0.9876
KB095	252	273	7.07	126	133	6.84	49	47	4.46	16	18	11.35	1	2	65.47	0	1	86.60	0.9968
KB095	290	273	7.07	129	133	6.84	46	47	4.46	20	18	11.35	4	2	65.47	2	1	86.60	0.9968
KB095	277	273	7.07	143	133	6.84	45	47	4.46	19	18	11.35	2	2	65.47	2	1	86.60	0.9968
KB097	632	643	3.05	356	349	4.07	124	135	7.48	51	46	16.58	6	6	24.12	1	4	108.97	0.9944
KB097	666	643	3.05	359	349	4.07	136	135	7.48	37	46	16.58	8	6	24.12	2	4	108.97	0.9944
KB097	632	643	3.05	333	349	4.07	144	135	7.48	49	46	16.58	5	6	24.12	9	4	108.97	0.9944
KB098	225	221	3.02	88	92	10.93	27	24	20.84	8	11	63.64	2	2	50.00	0	1	114.56	0.9859
KB098	224	221	3.02	84	92	10.93	26	24	20.84	19	11	63.64	3	2	50.00	1	1	114.56	0.9859
KB098	213	221	3.02	103	92	10.93	18	24	20.84	6	11	63.64	1	2	50.00	3	1	114.56	0.9859
