## Supplementary material for "Fit-for-purpose bioanalytical validation of a three-cytokine human PBMC ELISpot panel (IFN-γ, IL-2, IL-4) using CEFX and CPI antigen pools for clinical trial immunomonitoring under a GLP-aligned quality system": Table_S38_stability_matrix.csv

assay	arm	condition	delay_description	donors_passed	donors_total	pass_pct	criterion_met	failure_mode	fresh_or_cryo	source_report
IFN-g 24h CEFX	fresh	2	25C 4h	11	12	91.7	Yes		fresh	IN-25-404-1MV
IFN-g 24h CEFX	fresh	3	25C 8h	12	12	100.0	Yes		fresh	IN-25-404-1MV
IFN-g 24h CEFX	fresh	4	8h + transfer + 16h	12	12	100.0	Yes		fresh	IN-25-404-1MV
IFN-g 24h CEFX	fresh	5	8h + transfer + 24h	11	12	91.7	Yes		fresh	IN-25-404-1MV
IFN-g 48h CEFX	fresh	2	25C 4h	8	10	80.0	Yes		fresh	IN-25-404-1MV
IFN-g 48h CEFX	fresh	3	25C 8h	9	10	90.0	Yes		fresh	IN-25-404-1MV
IFN-g 48h CEFX	fresh	4	8h + transfer + 16h	9	10	90.0	Yes		fresh	IN-25-404-1MV
IFN-g 48h CEFX	fresh	5	8h + transfer + 24h	9	10	90.0	Yes		fresh	IN-25-404-1MV
IL-2 24h CEFX	fresh	2	25C 4h	12	12	100.0	Yes		fresh	IN-25-432-1MV
IL-2 24h CEFX	fresh	3	25C 8h	12	12	100.0	Yes		fresh	IN-25-432-1MV
IL-2 24h CEFX	fresh	4	8h + transfer + 16h	12	12	100.0	Yes		fresh	IN-25-432-1MV
IL-2 24h CEFX	fresh	5	8h + transfer + 24h	11	12	91.7	Yes		fresh	IN-25-432-1MV
IL-4 48h CPI	fresh	2	25C 4h	12	12	100.0	Yes		fresh	IN-25-431-1MV
IL-4 48h CPI	fresh	3	25C 8h	12	12	100.0	Yes		fresh	IN-25-431-1MV
IL-4 48h CPI	fresh	4	8h + transfer + 16h	12	12	100.0	Yes		fresh	IN-25-431-1MV
IL-4 48h CPI	fresh	5	8h + transfer + 24h	11	12	91.7	Yes		fresh	IN-25-431-1MV
IFN-g 24h CEFX	cryopreserved	2	25C 4h then freeze	9	11	81.8	Yes		cryo	IN-25-404-1MV
IFN-g 24h CEFX	cryopreserved	3	25C 8h then freeze	11	12	91.7	Yes		cryo	IN-25-404-1MV
IFN-g 24h CEFX	cryopreserved	4	8h + transfer + 16h then freeze	9	11	81.8	Yes		cryo	IN-25-404-1MV
IFN-g 24h CEFX	cryopreserved	5	8h + transfer + 24h then freeze	NA	NA	NA	No	Post-thaw viability <80% in 7 donors; repeat run (Run 80) also terminated	cryo	IN-25-404-1MV
IFN-g 48h CEFX	cryopreserved	2	25C 4h then freeze	8	10	80.0	Yes		cryo	IN-25-404-1MV
IFN-g 48h CEFX	cryopreserved	3	25C 8h then freeze	9	10	90.0	Yes		cryo	IN-25-404-1MV
IFN-g 48h CEFX	cryopreserved	4	8h + transfer + 16h then freeze	8	10	80.0	Yes		cryo	IN-25-404-1MV
IFN-g 48h CEFX	cryopreserved	5	8h + transfer + 24h then freeze	NA	NA	NA	No	Post-thaw viability <80%; testing terminated	cryo	IN-25-404-1MV
IL-2 24h CEFX	cryopreserved	2	25C 4h then freeze	12	12	100.0	Yes		cryo	IN-25-432-1MV
IL-2 24h CEFX	cryopreserved	3	25C 8h then freeze	12	12	100.0	Yes		cryo	IN-25-432-1MV
IL-2 24h CEFX	cryopreserved	4	8h + transfer + 16h then freeze	5	12	41.7	No	7/12 donors exceeded CV% 40; failed >=80% rule	cryo	IN-25-432-1MV
IL-2 24h CEFX	cryopreserved	5	8h + transfer + 24h then freeze	NA	NA	NA	No	Post-thaw viability <80% in 11 donors; the single donor with >=80% viability failed CD3 run acceptance	cryo	IN-25-432-1MV
IL-4 48h CPI	cryopreserved	2	25C 4h then freeze	12	12	100.0	Yes		cryo	IN-25-431-1MV
IL-4 48h CPI	cryopreserved	3	25C 8h then freeze	10	12	83.3	Yes		cryo	IN-25-431-1MV
IL-4 48h CPI	cryopreserved	4	8h + transfer + 16h then freeze	5	12	41.7	No	7/12 donors exceeded CV% 40; failed >=80% rule	cryo	IN-25-431-1MV
IL-4 48h CPI	cryopreserved	5	8h + transfer + 24h then freeze	NA	NA	NA	No	Post-thaw viability <80% in 12/12 donors (Runs 54-56); testing terminated	cryo	IN-25-431-1MV
